# Analyzing the multidimensionality of biological aging with the tools of deep learning across diverse image-based and physiological indicators yields robust age predictors

**DOI:** 10.1101/2021.04.25.21255767

**Authors:** Alan Le Goallec, Sasha Collin, Samuel Diai, Jean-Baptiste Prost, M’Hamed Jabri, Théo Vincent, Chirag J. Patel

## Abstract

It is hypothesized that there are inter-individual differences in biological aging; however, differences in aging among (heart images vs. electrophysiology) and across (e.g., brain vs heart) physiological dimensions have not been systematically evaluated and compared. We analyzed 676,787 samples from 502,211 UK Biobank participants aged 37-82 years with deep learning approaches to build a total of 331 chronological age predictors on different data modalities such as videos (e.g. heart magnetic resonance imaging [MRI]), images (e.g. brain, liver and pancreas MRIs), time-series (e.g. electrocardiograms [ECGs], wrist accelerometer data) and scalar data (e.g. blood biomarkers) to characterize the multiple dimensions of aging. We combined these age predictors into 11 main aging dimensions, 31 subdimensions and 84 sub-subdimensions ensemble models based on specific organ systems. Heart dimension features predict chronological age with a testing root mean squared error (RMSE) and standard error of 2.83±0.04 years and musculoskeletal dimension features predict age with a RMSE of 2.65±0.04 years. We defined “accelerated” agers as participants whose predicted age was greater than their chronological age and computed the correlation between these different definitions of accelerated aging. We found that most aging dimensions are modestly correlated (average correlation=.139±.090) but that dimensions that are biologically related tend to be more positively correlated. For example, we found that heart anatomical (from MRI) accelerated aging and heart electrical (from ECG) accelerated aging are correlated (average Pearson of .249±.005). Overall, most dimensions of aging are complex traits with both genetic and non-genetic correlates. We identified 9,697 SNPs in 3,318 genes associated with accelerated aging and found an average GWAS-based heritability for accelerated aging of 26.1±7.42% (e.g. heart aging: 35.2±1.6%). We used GWAS summary statistics to estimate genetic correlation between aging dimensions and we found that most aging dimensions are genetically not correlated (average correlation=.104±.149). However, on the other hand, specific dimensions were genetically correlated, such as heart anatomical and electrical accelerated aging (Pearson rho .508±.089 correlated [r_g]). Finally, we identified biomarkers, clinical phenotypes, diseases, family history, environmental variables and socioeconomic variables associated with accelerated aging in each aging dimension and computed the correlation between the different aging dimensions in terms of these associations. We found that environmental and socioeconomic variables are similarly associated with accelerated aging across aging dimensions (average correlations of respectively .639±.180 and .607±.309). Dimensions are weakly correlated with each other, highlighting the multidimensionality of the aging process. Our results can be interactively explored on the following website: https://www.multidimensionality-of-aging.net/
