## Supplementary material for "Analyzing the multidimensionality of biological aging with the tools of deep learning across diverse image-based and physiological indicators yields robust age predictors": Supplementary Table 11 - List of clinical phenotypes by subcategories for the Clinical Phenotypes Wide Association Study [CWAS].xlsx

### Sheet: Sheet1
Subcategory	Feature	Sub Field	Sample Size
Eyesight	Wears glasses or contact lenses	-	572577
Eyesight	Age started wearing glasses or contact lenses	-	556543
Eyesight	Other eye problems	-	571498
Eyesight	Age glaucoma diagnosed	-	573104
Eyesight	Age cataract diagnosed	-	572808
Eyesight	Age when loss of vision due to injury or trauma diagnosed	-	573285
Eyesight	Age when diabetes-related eye disease diagnosed	-	573146
Eyesight	Age macular degeneration diagnosed	-	573187
Eyesight	Age other serious eye condition diagnosed	-	573197
Eyesight	Reason for glasses/contact lenses	Prefer not to answer	174423
Eyesight	Reason for glasses/contact lenses	Do not know	174231
Eyesight	Reason for glasses/contact lenses	For short-sightedness, i	174231
Eyesight	Reason for glasses/contact lenses	For long-sightedness, i	174231
Eyesight	Reason for glasses/contact lenses	For just reading/near work as you are getting older (called presbyopia)	39546
Eyesight	Reason for glasses/contact lenses	For astigmatism	5697
Eyesight	Reason for glasses/contact lenses	For a squint or turn in an eye since childhood (called strabismus)	532
Eyesight	Reason for glasses/contact lenses	For a lazy eye or an eye with poor vision since childhood (called amblyopia)	38
Eyesight	Reason for glasses/contact lenses	Other eye condition	114
Eyesight	Eye problems/disorders	None of the above	246371
Eyesight	Eye problems/disorders	Prefer not to answer	246371
Eyesight	Eye problems/disorders	Do not know	246371
Eyesight	Eye problems/disorders	Diabetes related eye disease	246371
Eyesight	Eye problems/disorders	Glaucoma	6651
Eyesight	Eye problems/disorders	Injury or trauma resulting in loss of vision	2205
Eyesight	Eye problems/disorders	Cataract	237
Eyesight	Eye problems/disorders	Macular degeneration	206
Eyesight	Eye problems/disorders	Other serious eye condition	20
Eyesight	Which eye(s) affected by myopia (short sight)	Right eye	70777
Eyesight	Which eye(s) affected by myopia (short sight)	Left eye	70777
Eyesight	Which eye(s) affected by myopia (short sight)	Both eyes	70777
Eyesight	Which eye(s) affected by hypermetropia (long sight)	Right eye	36390
Eyesight	Which eye(s) affected by hypermetropia (long sight)	Left eye	36390
Eyesight	Which eye(s) affected by hypermetropia (long sight)	Both eyes	36390
Eyesight	Which eye(s) affected by presbyopia	Right eye	73453
Eyesight	Which eye(s) affected by presbyopia	Left eye	73453
Eyesight	Which eye(s) affected by presbyopia	Both eyes	73453
Eyesight	Which eye(s) affected by astigmatism	Right eye	23454
Eyesight	Which eye(s) affected by astigmatism	Left eye	23454
Eyesight	Which eye(s) affected by astigmatism	Both eyes	23454
Eyesight	Which eye(s) affected by strabismus (squint)	Right eye	3348
Eyesight	Which eye(s) affected by strabismus (squint)	Left eye	3348
Eyesight	Which eye(s) affected by strabismus (squint)	Both eyes	3348
Eyesight	Which eye(s) affected by amblyopia (lazy eye)	Right eye	6508
Eyesight	Which eye(s) affected by amblyopia (lazy eye)	Left eye	6508
Eyesight	Which eye(s) affected by amblyopia (lazy eye)	Both eyes	6508
Eyesight	Which eye(s) affected by other eye condition	Right eye	2903
Eyesight	Which eye(s) affected by other eye condition	Left eye	2903
Eyesight	Which eye(s) affected by other eye condition	Both eyes	2903
Eyesight	Which eye(s) affected by other serious eye condition	Right eye	4132
Eyesight	Which eye(s) affected by other serious eye condition	Left eye	4132
Eyesight	Which eye(s) affected by other serious eye condition	Both eyes	4132
Eyesight	Which eye(s) affected by diabetes-related eye disease	Right eye	2161
Eyesight	Which eye(s) affected by diabetes-related eye disease	Left eye	2161
Eyesight	Which eye(s) affected by diabetes-related eye disease	Both eyes	2161
Eyesight	Which eye(s) affected by glaucoma	Right eye	4009
Eyesight	Which eye(s) affected by glaucoma	Left eye	4009
Eyesight	Which eye(s) affected by glaucoma	Both eyes	4009
Eyesight	Which eye(s) affected by injury or trauma resulting in loss of vision	Right eye	1246
Eyesight	Which eye(s) affected by injury or trauma resulting in loss of vision	Left eye	1246
Eyesight	Which eye(s) affected by injury or trauma resulting in loss of vision	Both eyes	1246
Eyesight	Which eye(s) are affected by cataract	Right eye	14975
Eyesight	Which eye(s) are affected by cataract	Left eye	14975
Eyesight	Which eye(s) are affected by cataract	Both eyes	14975
Eyesight	Which eye(s) affected by macular degeneration	Right eye	2809
Eyesight	Which eye(s) affected by macular degeneration	Left eye	2809
Eyesight	Which eye(s) affected by macular degeneration	Both eyes	2809
Mouth	Mouth/teeth dental problems	None of the above	569572
Mouth	Mouth/teeth dental problems	Prefer not to answer	569572
Mouth	Mouth/teeth dental problems	Mouth ulcers	569572
Mouth	Mouth/teeth dental problems	Painful gums	51751
Mouth	Mouth/teeth dental problems	Bleeding gums	12457
Mouth	Mouth/teeth dental problems	Loose teeth	3125
Mouth	Mouth/teeth dental problems	Toothache	851
Mouth	Mouth/teeth dental problems	Dentures	171
GeneralHealth	Overall health rating	-	570659
GeneralHealth	Long-standing illness, disability or infirmity	-	559646
GeneralHealth	Falls in the last year	-	571487
GeneralHealth	Weight change compared with 1 year ago	Prefer not to answer	573341
GeneralHealth	Weight change compared with 1 year ago	Do not know	573341
GeneralHealth	Weight change compared with 1 year ago	No - weigh about the same	573341
GeneralHealth	Weight change compared with 1 year ago	Yes - gained weight	573341
GeneralHealth	Weight change compared with 1 year ago	Yes - lost weight	573341
Breathing	Wheeze or whistling in the chest in last year	-	572796
Breathing	Shortness of breath walking on level ground	-	243989
Claudication	Leg pain on walking	-	241655
Claudication	Leg pain when standing still or sitting	-	244395
Claudication	Leg pain in calf/calves	-	244385
Claudication	Leg pain when walking uphill or hurrying	-	244337
Claudication	Leg pain when walking normally	-	244346
Claudication	Leg pain when walking ever disappears while walking	-	244436
Claudication	Leg pain on walking : action taken	-	243509
Claudication	Surgery on leg arteries (other than for varicose veins)	-	244207
Claudication	Surgery/amputation of toe or leg	-	244115
Claudication	Leg pain on walking : effect of standing still	Prefer not to answer	53642
Claudication	Leg pain on walking : effect of standing still	Do not know	53642
Claudication	Leg pain on walking : effect of standing still	Pain usually continues for more than 10 minutes	53642
Claudication	Leg pain on walking : effect of standing still	Pain usually disappears in less than 10 minutes	53642
GeneralPain	General pain for 3+ months	-	573332
GeneralPain	Neck/shoulder pain for 3+ months	-	573289
GeneralPain	Hip pain for 3+ months	-	573302
GeneralPain	Back pain for 3+ months	-	573262
GeneralPain	Stomach/abdominal pain for 3+ months	-	573288
GeneralPain	Knee pain for 3+ months	-	573284
GeneralPain	Headaches for 3+ months	-	573236
GeneralPain	Facial pains for 3+ months	-	573331
GeneralPain	Pain type(s) experienced in last month	None of the above	573339
GeneralPain	Pain type(s) experienced in last month	Prefer not to answer	573339
GeneralPain	Pain type(s) experienced in last month	Headache	573339
GeneralPain	Pain type(s) experienced in last month	Facial pain	172874
GeneralPain	Pain type(s) experienced in last month	Neck or shoulder pain	80067
GeneralPain	Pain type(s) experienced in last month	Back pain	31941
GeneralPain	Pain type(s) experienced in last month	Stomach or abdominal pain	10799
GeneralPain	Pain type(s) experienced in last month	Hip pain	2820
GeneralPain	Pain type(s) experienced in last month	Knee pain	475
GeneralPain	Pain type(s) experienced in last month	Pain all over the body	573339
ChestPain	Chest pain or discomfort	-	572562
ChestPain	Chest pain or discomfort walking normally	-	572863
ChestPain	Chest pain due to walking ceases when standing still	-	573249
ChestPain	Chest pain or discomfort when walking uphill or hurrying	-	573115
CancerScreening	Ever had bowel cancer screening	-	563834
CancerScreening	Most recent bowel cancer screening	-	568199
CancerScreening	Ever had prostate specific antigen (PSA) test	-	249133
CancerScreening	Time since last prostate specific antigen (PSA) test	-	570972
Hearing	Hearing difficulty/problems	-	568975
Hearing	Hearing difficulty/problems with background noise	-	572430
Hearing	Hearing aid user	-	378701
Hearing	Cochlear implant	-	243692
Hearing	Tinnitus severity/nuisance	-	572839
Hearing	Noisy workplace	-	241512
Hearing	Loud music exposure frequency	-	240224
Hearing	Tinnitus	Prefer not to answer	244312
Hearing	Tinnitus	Do not know	244312
Hearing	Tinnitus	No, never	244312
Hearing	Tinnitus	Yes, now most or all of the time	244312
Hearing	Tinnitus	Yes, now a lot of the time	244312
Hearing	Tinnitus	Yes, now some of the time	244312
Hearing	Tinnitus	Yes, but not now, but have in the past	244312
MentalHealth	Mood swings	-	572325
MentalHealth	Miserableness	-	572253
MentalHealth	Irritability	-	571992
MentalHealth	Sensitivity / hurt feelings	-	572220
MentalHealth	Fed-up feelings	-	571859
MentalHealth	Nervous feelings	-	572512
MentalHealth	Worrier / anxious feelings	-	572251
MentalHealth	Tense / 'highly strung'	-	572321
MentalHealth	Worry too long after embarrassment	-	572296
MentalHealth	Suffer from 'nerves'	-	572234
MentalHealth	Loneliness, isolation	-	571806
MentalHealth	Guilty feelings	-	571595
MentalHealth	Risk taking	-	572257
MentalHealth	Frequency of depressed mood in last 2 weeks	-	548244
MentalHealth	Frequency of unenthusiasm / disinterest in last 2 weeks	-	553139
MentalHealth	Frequency of tenseness / restlessness in last 2 weeks	-	550384
MentalHealth	Frequency of tiredness / lethargy in last 2 weeks	-	555522
MentalHealth	Seen doctor (GP) for nerves, anxiety, tension or depression	-	571824
MentalHealth	Seen a psychiatrist for nerves, anxiety, tension or depression	-	572044
MentalHealth	Ever depressed for a whole week	-	243682
MentalHealth	Longest period of depression	-	548917
MentalHealth	Number of depression episodes	-	539257
MentalHealth	Ever unenthusiastic/disinterested for a whole week	-	243433
MentalHealth	Ever manic/hyper for 2 days	-	243744
MentalHealth	Ever highly irritable/argumentative for 2 days	-	243708
MentalHealth	Longest period of unenthusiasm / disinterest	-	553957
MentalHealth	Number of unenthusiastic/disinterested episodes	-	549537
MentalHealth	Length of longest manic/irritable episode	-	573000
MentalHealth	Illness, injury, bereavement, stress in last 2 years	None of the above	569578
MentalHealth	Illness, injury, bereavement, stress in last 2 years	Prefer not to answer	569578
MentalHealth	Illness, injury, bereavement, stress in last 2 years	Serious illness, injury or assault to yourself	569578
MentalHealth	Illness, injury, bereavement, stress in last 2 years	Serious illness, injury or assault of a close relative	65525
MentalHealth	Illness, injury, bereavement, stress in last 2 years	Death of a close relative	12825
MentalHealth	Illness, injury, bereavement, stress in last 2 years	Death of a spouse or partner	1914
MentalHealth	Illness, injury, bereavement, stress in last 2 years	Marital separation/divorce	315
MentalHealth	Illness, injury, bereavement, stress in last 2 years	Financial difficulties	32
MentalHealth	Manic/hyper symptoms	None of the above	45860
MentalHealth	Manic/hyper symptoms	I was more active than usual	45860
MentalHealth	Manic/hyper symptoms	I was more talkative than usual	5481
MentalHealth	Manic/hyper symptoms	I needed less sleep than usual	2185
MentalHealth	Manic/hyper symptoms	I was more creative or had more ideas than usual	383
MentalHealth	Manic/hyper symptoms	All of the above	45860
MentalHealth	Severity of manic/irritable episodes	Prefer not to answer	45860
MentalHealth	Severity of manic/irritable episodes	Do not know	45860
MentalHealth	Severity of manic/irritable episodes	No problems	45860
MentalHealth	Severity of manic/irritable episodes	Needed treatment or caused problems with work, relationships, finances, the law or other aspects of life	45860
SexualFactors	Age first had sexual intercourse	-	503399
SexualFactors	Lifetime number of sexual partners	-	469438
SexualFactors	Ever had same-sex intercourse	-	518156
SexualFactors	Lifetime number of same-sex sexual partners	-	517977
