## Supplementary material for "Analyzing the multidimensionality of biological aging with the tools of deep learning across diverse image-based and physiological indicators yields robust age predictors": Supplementary Table 13 - Clinical phenotypes most associated with accelerated aging for each aging dimension.xlsx

### Sheet: Sheet1
Aging dimension	X-subcategory	Variables
Abdomen	GeneralHealth (50.0%)	Overall health rating (.069); Weight change compared with 1 year ago.Yes - lost weight (.065); Long-standing illness, disability or infirmity (.050)
Abdomen	ChestPain (50.0%)	Chest pain or discomfort walking normally (.032); Chest pain due to walking ceases when standing still (.023)
Abdomen	Breathing (50.0%)	Shortness of breath walking on level ground (.031)
Abdomen	MentalHealth (13.0%)	Fed-up feelings (.027); Mood swings (.026); Illness, injury, bereavement, stress in last 2 years.Serious illness, injury or assault to yourself (.026)
Abdomen	GeneralPain (5.6%)	Back pain for 3+ months (.037)
Abdomen	SexualFactors (0.0%)
Abdomen	Mouth (0.0%)
Abdomen	Hearing (0.0%)
Abdomen	Eyesight (0.0%)
Abdomen	Claudication (0.0%)
Abdomen	CancerScreening (0.0%)
AbdomenLiver	Breathing (50.0%)	Shortness of breath walking on level ground (.028)
AbdomenLiver	GeneralHealth (37.5%)	Overall health rating (.059); Weight change compared with 1 year ago.Yes - lost weight (.050); Long-standing illness, disability or infirmity (.037)
AbdomenLiver	ChestPain (25.0%)	Chest pain or discomfort walking normally (.023)
AbdomenLiver	MentalHealth (15.2%)	Mood swings (.029); Miserableness (.028); Illness, injury, bereavement, stress in last 2 years.Serious illness, injury or assault to yourself (.025)
AbdomenLiver	GeneralPain (5.6%)	Back pain for 3+ months (.024)
AbdomenLiver	SexualFactors (0.0%)
AbdomenLiver	Mouth (0.0%)
AbdomenLiver	Hearing (0.0%)
AbdomenLiver	Eyesight (0.0%)
AbdomenLiver	Claudication (0.0%)
AbdomenLiver	CancerScreening (0.0%)
AbdomenPancreas	GeneralHealth (50.0%)	Overall health rating (.064); Weight change compared with 1 year ago.Yes - lost weight (.061); Long-standing illness, disability or infirmity (.049)
AbdomenPancreas	Breathing (50.0%)	Shortness of breath walking on level ground (.026)
AbdomenPancreas	ChestPain (25.0%)	Chest pain or discomfort walking normally (.031)
AbdomenPancreas	Claudication (7.7%)	Leg pain in calf/calves (.024)
AbdomenPancreas	MentalHealth (6.5%)	Frequency of unenthusiasm / disinterest in last 2 weeks (.025); Fed-up feelings (.024); Frequency of depressed mood in last 2 weeks (.023)
AbdomenPancreas	GeneralPain (5.6%)	Back pain for 3+ months (.037)
AbdomenPancreas	SexualFactors (0.0%)
AbdomenPancreas	Mouth (0.0%)
AbdomenPancreas	Hearing (0.0%)
AbdomenPancreas	Eyesight (0.0%)
AbdomenPancreas	CancerScreening (0.0%)
Arterial	Breathing (50.0%)	Wheeze or whistling in the chest in last year (.056)
Arterial	GeneralHealth (25.0%)	Overall health rating (.090); Long-standing illness, disability or infirmity (.061)
Arterial	SexualFactors (0.0%)
Arterial	Mouth (0.0%)
Arterial	MentalHealth (0.0%)
Arterial	Hearing (0.0%)
Arterial	GeneralPain (0.0%)
Arterial	Eyesight (0.0%)
Arterial	Claudication (0.0%)
Arterial	ChestPain (0.0%)
Arterial	CancerScreening (0.0%)
ArterialCarotids	GeneralHealth (25.0%)	Overall health rating (.071); Long-standing illness, disability or infirmity (.052)
ArterialCarotids	SexualFactors (0.0%)
ArterialCarotids	Mouth (0.0%)
ArterialCarotids	MentalHealth (0.0%)
ArterialCarotids	Hearing (0.0%)
ArterialCarotids	GeneralPain (0.0%)
ArterialCarotids	Eyesight (0.0%)
ArterialCarotids	Claudication (0.0%)
ArterialCarotids	ChestPain (0.0%)
ArterialCarotids	CancerScreening (0.0%)
ArterialCarotids	Breathing (0.0%)
ArterialPulseWaveAnalysis	ChestPain (100.0%)	Chest pain due to walking ceases when standing still (.039); Chest pain or discomfort (.036); Chest pain or discomfort walking normally (.032)
ArterialPulseWaveAnalysis	Breathing (100.0%)	Shortness of breath walking on level ground (.053); Wheeze or whistling in the chest in last year (.038)
ArterialPulseWaveAnalysis	Claudication (61.5%)	Leg pain when walking uphill or hurrying (.053); Leg pain in calf/calves (.048); Leg pain on walking (.047)
ArterialPulseWaveAnalysis	GeneralPain (50.0%)	Neck/shoulder pain for 3+ months (.023); Hip pain for 3+ months (.023); Knee pain for 3+ months (.023)
ArterialPulseWaveAnalysis	GeneralHealth (50.0%)	Overall health rating (.102); Long-standing illness, disability or infirmity (.057); Weight change compared with 1 year ago.Yes - gained weight (.043)
ArterialPulseWaveAnalysis	CancerScreening (50.0%)	Time since last prostate specific antigen (PSA) test (.018); Most recent bowel cancer screening (.014)
ArterialPulseWaveAnalysis	MentalHealth (45.7%)	Fed-up feelings (.036); Frequency of tiredness / lethargy in last 2 weeks (.034); Frequency of unenthusiasm / disinterest in last 2 weeks (.030)
ArterialPulseWaveAnalysis	Hearing (28.6%)	Noisy workplace (.063); Tinnitus.Do not know (.018); Tinnitus severity/nuisance (.017)
ArterialPulseWaveAnalysis	Mouth (12.5%)	Mouth/teeth dental problems.Prefer not to answer (.010)
ArterialPulseWaveAnalysis	Eyesight (12.1%)	Wears glasses or contact lenses (.039); Age started wearing glasses or contact lenses (.038); Eye problems/disorders.Diabetes related eye disease (.036)
ArterialPulseWaveAnalysis	SexualFactors (0.0%)
Biochemistry	ChestPain (100.0%)	Chest pain due to walking ceases when standing still (.051); Chest pain or discomfort walking normally (.043); Chest pain or discomfort (.036)
Biochemistry	Breathing (100.0%)	Shortness of breath walking on level ground (.089); Wheeze or whistling in the chest in last year (.058)
Biochemistry	Claudication (53.8%)	Leg pain on walking (.069); Leg pain when walking uphill or hurrying (.067); Leg pain when walking normally (.057)
Biochemistry	GeneralHealth (50.0%)	Overall health rating (.121); Long-standing illness, disability or infirmity (.118); Falls in the last year (.063)
Biochemistry	MentalHealth (32.6%)	Illness, injury, bereavement, stress in last 2 years.Serious illness, injury or assault to yourself (.066); Frequency of tiredness / lethargy in last 2 weeks (.051); Ever highly irritable/argumentative for 2 days (.039)
Biochemistry	GeneralPain (27.8%)	Knee pain for 3+ months (.035); Pain type(s) experienced in last month.Pain all over the body (.033); General pain for 3+ months (.032)
Biochemistry	CancerScreening (25.0%)	Time since last prostate specific antigen (PSA) test (.029)
Biochemistry	Hearing (7.1%)	Noisy workplace (.037)
Biochemistry	Eyesight (6.2%)	Eye problems/disorders.Diabetes related eye disease (.094); Age when diabetes-related eye disease diagnosed (.035); Other eye problems (.022)
Biochemistry	SexualFactors (0.0%)
Biochemistry	Mouth (0.0%)
BiochemistryBlood	ChestPain (100.0%)	Chest pain due to walking ceases when standing still (.052); Chest pain or discomfort walking normally (.052); Chest pain or discomfort (.041)
BiochemistryBlood	Breathing (100.0%)	Shortness of breath walking on level ground (.092); Wheeze or whistling in the chest in last year (.072)
BiochemistryBlood	Claudication (76.9%)	Leg pain when walking uphill or hurrying (.078); Leg pain on walking (.075); Leg pain when standing still or sitting (.068)
BiochemistryBlood	GeneralHealth (75.0%)	Overall health rating (.123); Long-standing illness, disability or infirmity (.105); Falls in the last year (.068)
BiochemistryBlood	CancerScreening (50.0%)	Time since last prostate specific antigen (PSA) test (.045); Most recent bowel cancer screening (.014)
BiochemistryBlood	MentalHealth (47.8%)	Frequency of tiredness / lethargy in last 2 weeks (.058); Illness, injury, bereavement, stress in last 2 years.Serious illness, injury or assault to yourself (.055); Fed-up feelings (.046)
BiochemistryBlood	GeneralPain (33.3%)	Knee pain for 3+ months (.050); Hip pain for 3+ months (.034); Pain type(s) experienced in last month.Pain all over the body (.031)
BiochemistryBlood	Hearing (21.4%)	Noisy workplace (.047); Loud music exposure frequency (.019); Tinnitus severity/nuisance (.010)
BiochemistryBlood	Eyesight (10.8%)	Eye problems/disorders.Diabetes related eye disease (.080); Age when diabetes-related eye disease diagnosed (.028); Eye problems/disorders.Do not know (.021)
BiochemistryBlood	SexualFactors (0.0%)
BiochemistryBlood	Mouth (0.0%)
BiochemistryUrine	SexualFactors (50.0%)	Age first had sexual intercourse (.019); Ever had same-sex intercourse (.012)
BiochemistryUrine	CancerScreening (50.0%)	Ever had prostate specific antigen (PSA) test (.025); Ever had bowel cancer screening (.019)
BiochemistryUrine	GeneralHealth (37.5%)	Long-standing illness, disability or infirmity (.032); Weight change compared with 1 year ago.No - weigh about the same (.027); Weight change compared with 1 year ago.Yes - lost weight (.020)
BiochemistryUrine	Mouth (12.5%)	Mouth/teeth dental problems.None of the above (.024)
BiochemistryUrine	MentalHealth (10.9%)	Illness, injury, bereavement, stress in last 2 years.Serious illness, injury or assault to yourself (.022); Length of longest manic/irritable episode (.022); Illness, injury, bereavement, stress in last 2 years.None of the above (.016)
BiochemistryUrine	Eyesight (9.1%)	Eye problems/disorders.Diabetes related eye disease (.060); Age when diabetes-related eye disease diagnosed (.034); Reason for glasses/contact lenses.For short-sightedness, i.e. only or mainly for distance viewing such as driving, cinema etc (called myopia) (.026)
BiochemistryUrine	Hearing (7.1%)	Tinnitus severity/nuisance (.019)
BiochemistryUrine	GeneralPain (5.6%)	Pain type(s) experienced in last month.None of the above (.033)
BiochemistryUrine	Claudication (0.0%)
BiochemistryUrine	ChestPain (0.0%)
BiochemistryUrine	Breathing (0.0%)
Brain	Breathing (100.0%)	Shortness of breath walking on level ground (.072); Wheeze or whistling in the chest in last year (.041)
Brain	ChestPain (75.0%)	Chest pain due to walking ceases when standing still (.042); Chest pain or discomfort walking normally (.035); Chest pain or discomfort when walking uphill or hurrying (.033)
Brain	GeneralHealth (37.5%)	Overall health rating (.110); Long-standing illness, disability or infirmity (.085); Falls in the last year (.048)
Brain	Claudication (30.8%)	Leg pain when walking uphill or hurrying (.037); Leg pain when walking normally (.037); Leg pain when standing still or sitting (.032)
Brain	MentalHealth (21.7%)	Frequency of unenthusiasm / disinterest in last 2 weeks (.053); Frequency of tiredness / lethargy in last 2 weeks (.051); Mood swings (.047)
Brain	Hearing (7.1%)	Noisy workplace (.031)
Brain	Eyesight (3.0%)	Eye problems/disorders.Diabetes related eye disease (.071); Age when diabetes-related eye disease diagnosed (.068)
Brain	SexualFactors (0.0%)
Brain	Mouth (0.0%)
Brain	GeneralPain (0.0%)
Brain	CancerScreening (0.0%)
BrainCognitive	Breathing (100.0%)	Shortness of breath walking on level ground (.056); Wheeze or whistling in the chest in last year (.036)
BrainCognitive	ChestPain (50.0%)	Chest pain or discomfort walking normally (.031); Chest pain or discomfort (.027)
BrainCognitive	MentalHealth (41.3%)	Nervous feelings (.067); Worrier / anxious feelings (.065); Frequency of tiredness / lethargy in last 2 weeks (.056)
BrainCognitive	GeneralHealth (37.5%)	Overall health rating (.092); Long-standing illness, disability or infirmity (.048); Falls in the last year (.026)
BrainCognitive	Claudication (30.8%)	Leg pain in calf/calves (.028); Leg pain when standing still or sitting (.026); Leg pain when walking uphill or hurrying (.026)
BrainCognitive	CancerScreening (25.0%)	Most recent bowel cancer screening (.025)
BrainCognitive	GeneralPain (16.7%)	Back pain for 3+ months (.034); Stomach/abdominal pain for 3+ months (.027); Pain type(s) experienced in last month.Pain all over the body (.026)
BrainCognitive	Hearing (7.1%)	Noisy workplace (.082)
BrainCognitive	Eyesight (3.0%)	Eye problems/disorders.Diabetes related eye disease (.035); Age when diabetes-related eye disease diagnosed (.031)
BrainCognitive	SexualFactors (0.0%)
BrainCognitive	Mouth (0.0%)
BrainMRI	Breathing (100.0%)	Shortness of breath walking on level ground (.068); Wheeze or whistling in the chest in last year (.034)
BrainMRI	ChestPain (75.0%)	Chest pain due to walking ceases when standing still (.033); Chest pain or discomfort when walking uphill or hurrying (.025); Chest pain or discomfort walking normally (.024)
BrainMRI	GeneralHealth (50.0%)	Overall health rating (.095); Long-standing illness, disability or infirmity (.079); Falls in the last year (.037)
BrainMRI	Claudication (38.5%)	Leg pain when walking uphill or hurrying (.034); Leg pain when walking normally (.033); Leg pain on walking (.027)
BrainMRI	MentalHealth (21.7%)	Frequency of unenthusiasm / disinterest in last 2 weeks (.044); Frequency of tiredness / lethargy in last 2 weeks (.042); Mood swings (.038)
BrainMRI	Hearing (7.1%)	Tinnitus.No, never (.024)
BrainMRI	Eyesight (6.1%)	Eye problems/disorders.Diabetes related eye disease (.067); Age when diabetes-related eye disease diagnosed (.061); Other eye problems (.024)
BrainMRI	SexualFactors (0.0%)
BrainMRI	Mouth (0.0%)
BrainMRI	GeneralPain (0.0%)
BrainMRI	CancerScreening (0.0%)
Eyes	ChestPain (100.0%)	Chest pain or discomfort walking normally (.033); Chest pain due to walking ceases when standing still (.030); Chest pain or discomfort (.030)
Eyes	Breathing (100.0%)	Shortness of breath walking on level ground (.059); Wheeze or whistling in the chest in last year (.051)
Eyes	GeneralHealth (62.5%)	Overall health rating (.085); Long-standing illness, disability or infirmity (.071); Falls in the last year (.032)
Eyes	Claudication (46.2%)	Leg pain when walking uphill or hurrying (.044); Leg pain in calf/calves (.038); Leg pain on walking (.037)
Eyes	MentalHealth (41.3%)	Frequency of unenthusiasm / disinterest in last 2 weeks (.042); Frequency of tiredness / lethargy in last 2 weeks (.041); Fed-up feelings (.033)
Eyes	SexualFactors (25.0%)	Ever had same-sex intercourse (.019)
Eyes	GeneralPain (16.7%)	Knee pain for 3+ months (.019); Hip pain for 3+ months (.019); Pain type(s) experienced in last month.Pain all over the body (.019)
Eyes	Eyesight (16.7%)	Wears glasses or contact lenses (.084); Other eye problems (.077); Reason for glasses/contact lenses.For long-sightedness, i.e. for distance and near, but particularly for near tasks like reading (called hypermetropia) (.072)
Eyes	Hearing (14.3%)	Loud music exposure frequency (.027); Noisy workplace (.020)
Eyes	Mouth (0.0%)
Eyes	CancerScreening (0.0%)
EyesAll	Breathing (100.0%)	Shortness of breath walking on level ground (.041); Wheeze or whistling in the chest in last year (.037)
EyesAll	ChestPain (75.0%)	Chest pain or discomfort walking normally (.030); Chest pain due to walking ceases when standing still (.023); Chest pain or discomfort (.015)
EyesAll	GeneralHealth (50.0%)	Overall health rating (.053); Falls in the last year (.033); Long-standing illness, disability or infirmity (.030)
EyesAll	Claudication (46.2%)	Leg pain when walking uphill or hurrying (.039); Leg pain when standing still or sitting (.038); Leg pain on walking (.034)
EyesAll	Hearing (35.7%)	Noisy workplace (.048); Hearing aid user (.022); Hearing difficulty/problems with background noise (.018)
EyesAll	MentalHealth (32.6%)	Frequency of unenthusiasm / disinterest in last 2 weeks (.034); Nervous feelings (.030); Fed-up feelings (.030)
EyesAll	GeneralPain (27.8%)	Pain type(s) experienced in last month.Pain all over the body (.022); General pain for 3+ months (.018); Back pain for 3+ months (.018)
EyesAll	CancerScreening (25.0%)	Time since last prostate specific antigen (PSA) test (.018)
EyesAll	Eyesight (22.7%)	Reason for glasses/contact lenses.For long-sightedness, i.e. for distance and near, but particularly for near tasks like reading (called hypermetropia) (.159); Wears glasses or contact lenses (.110); Age started wearing glasses or contact lenses (.072)
EyesAll	Mouth (12.5%)	Mouth/teeth dental problems.Prefer not to answer (.017)
EyesAll	SexualFactors (0.0%)
EyesFundus	Breathing (100.0%)	Shortness of breath walking on level ground (.031); Wheeze or whistling in the chest in last year (.025)
EyesFundus	GeneralHealth (50.0%)	Overall health rating (.055); Long-standing illness, disability or infirmity (.050); Falls in the last year (.023)
EyesFundus	ChestPain (50.0%)	Chest pain or discomfort walking normally (.017); Chest pain or discomfort (.017)
EyesFundus	Claudication (46.2%)	Leg pain when walking uphill or hurrying (.031); Leg pain when walking normally (.029); Leg pain in calf/calves (.027)
EyesFundus	MentalHealth (26.1%)	Frequency of tiredness / lethargy in last 2 weeks (.028); Frequency of unenthusiasm / disinterest in last 2 weeks (.026); Loneliness, isolation (.024)
EyesFundus	SexualFactors (25.0%)	Ever had same-sex intercourse (.022)
EyesFundus	Eyesight (13.6%)	Wears glasses or contact lenses (.082); Other eye problems (.057); Eye problems/disorders.Diabetes related eye disease (.053)
EyesFundus	Hearing (7.1%)	Loud music exposure frequency (.016)
EyesFundus	Mouth (0.0%)
EyesFundus	GeneralPain (0.0%)
EyesFundus	CancerScreening (0.0%)
EyesOCT	ChestPain (100.0%)	Chest pain due to walking ceases when standing still (.028); Chest pain or discomfort walking normally (.027); Chest pain or discomfort (.027)
EyesOCT	Breathing (100.0%)	Shortness of breath walking on level ground (.061); Wheeze or whistling in the chest in last year (.048)
EyesOCT	GeneralHealth (62.5%)	Overall health rating (.077); Long-standing illness, disability or infirmity (.072); Falls in the last year (.031)
EyesOCT	CancerScreening (50.0%)	Ever had bowel cancer screening (.025); Time since last prostate specific antigen (PSA) test (.022)
EyesOCT	Claudication (46.2%)	Leg pain when walking uphill or hurrying (.040); Leg pain on walking (.037); Leg pain when standing still or sitting (.033)
EyesOCT	MentalHealth (37.0%)	Frequency of tiredness / lethargy in last 2 weeks (.036); Illness, injury, bereavement, stress in last 2 years.Serious illness, injury or assault to yourself (.032); Frequency of unenthusiasm / disinterest in last 2 weeks (.031)
EyesOCT	SexualFactors (25.0%)	Ever had same-sex intercourse (.017)
EyesOCT	GeneralPain (22.2%)	Hip pain for 3+ months (.021); Pain type(s) experienced in last month.Pain all over the body (.017); General pain for 3+ months (.017)
EyesOCT	Hearing (14.3%)	Loud music exposure frequency (.020); Noisy workplace (.016)
EyesOCT	Eyesight (13.6%)	Other eye problems (.062); Eye problems/disorders.Diabetes related eye disease (.039); Age other serious eye condition diagnosed (.038)
EyesOCT	Mouth (0.0%)
Hearing	ChestPain (100.0%)	Chest pain or discomfort walking normally (.044); Chest pain due to walking ceases when standing still (.029); Chest pain or discomfort (.028)
Hearing	Breathing (100.0%)	Shortness of breath walking on level ground (.049); Wheeze or whistling in the chest in last year (.027)
Hearing	Claudication (76.9%)	Leg pain in calf/calves (.049); Leg pain when walking uphill or hurrying (.046); Leg pain when standing still or sitting (.045)
Hearing	MentalHealth (65.2%)	Frequency of unenthusiasm / disinterest in last 2 weeks (.066); Nervous feelings (.064); Tense / 'highly strung' (.060)
Hearing	Hearing (64.3%)	Noisy workplace (.080); Hearing aid user (.077); Hearing difficulty/problems (.075)
Hearing	GeneralHealth (62.5%)	Overall health rating (.069); Long-standing illness, disability or infirmity (.039); Falls in the last year (.036)
Hearing	GeneralPain (61.1%)	Pain type(s) experienced in last month.Pain all over the body (.030); Back pain for 3+ months (.030); General pain for 3+ months (.029)
Hearing	Mouth (25.0%)	Mouth/teeth dental problems.Painful gums (.031); Mouth/teeth dental problems.Prefer not to answer (.020)
Hearing	CancerScreening (25.0%)	Time since last prostate specific antigen (PSA) test (.023)
Hearing	Eyesight (16.7%)	Eye problems/disorders.Do not know (.045); Reason for glasses/contact lenses.Do not know (.023); Eye problems/disorders.Diabetes related eye disease (.021)
Hearing	SexualFactors (0.0%)
Heart	Breathing (100.0%)	Shortness of breath walking on level ground (.057); Wheeze or whistling in the chest in last year (.036)
Heart	GeneralHealth (25.0%)	Overall health rating (.082); Long-standing illness, disability or infirmity (.062)
Heart	CancerScreening (25.0%)	Ever had bowel cancer screening (.044)
Heart	MentalHealth (13.0%)	Miserableness (.042); Nervous feelings (.041); Mood swings (.036)
Heart	SexualFactors (0.0%)
Heart	Mouth (0.0%)
Heart	Hearing (0.0%)
Heart	GeneralPain (0.0%)
Heart	Eyesight (0.0%)
Heart	Claudication (0.0%)
Heart	ChestPain (0.0%)
HeartECG	ChestPain (100.0%)	Chest pain or discomfort (.031); Chest pain or discomfort when walking uphill or hurrying (.025); Chest pain due to walking ceases when standing still (.025)
HeartECG	Breathing (100.0%)	Shortness of breath walking on level ground (.052); Wheeze or whistling in the chest in last year (.041)
HeartECG	GeneralHealth (25.0%)	Overall health rating (.074); Long-standing illness, disability or infirmity (.047)
HeartECG	Claudication (23.1%)	Leg pain when walking uphill or hurrying (.030); Leg pain on walking (.024); Leg pain when walking normally (.024)
HeartECG	MentalHealth (2.2%)	Frequency of tiredness / lethargy in last 2 weeks (.028)
HeartECG	SexualFactors (0.0%)
HeartECG	Mouth (0.0%)
HeartECG	Hearing (0.0%)
HeartECG	GeneralPain (0.0%)
HeartECG	Eyesight (0.0%)
HeartECG	CancerScreening (0.0%)
HeartMRI	ChestPain (100.0%)	Chest pain or discomfort (.033); Chest pain or discomfort walking normally (.031); Chest pain due to walking ceases when standing still (.031)
HeartMRI	Breathing (100.0%)	Shortness of breath walking on level ground (.057); Wheeze or whistling in the chest in last year (.035)
HeartMRI	Claudication (46.2%)	Leg pain when walking uphill or hurrying (.032); Leg pain on walking (.030); Leg pain when walking normally (.029)
HeartMRI	GeneralHealth (37.5%)	Overall health rating (.094); Long-standing illness, disability or infirmity (.070); Weight change compared with 1 year ago.Yes - lost weight (.037)
HeartMRI	MentalHealth (34.8%)	Miserableness (.047); Fed-up feelings (.041); Frequency of unenthusiasm / disinterest in last 2 weeks (.041)
HeartMRI	CancerScreening (25.0%)	Ever had bowel cancer screening (.043)
HeartMRI	Eyesight (1.5%)	Eye problems/disorders.Diabetes related eye disease (.024)
HeartMRI	SexualFactors (0.0%)
HeartMRI	Mouth (0.0%)
HeartMRI	Hearing (0.0%)
HeartMRI	GeneralPain (0.0%)
ImmuneSystem	ChestPain (100.0%)	Chest pain or discomfort walking normally (.032); Chest pain due to walking ceases when standing still (.031); Chest pain or discomfort (.023)
ImmuneSystem	Breathing (100.0%)	Shortness of breath walking on level ground (.042); Wheeze or whistling in the chest in last year (.037)
ImmuneSystem	GeneralHealth (62.5%)	Overall health rating (.068); Long-standing illness, disability or infirmity (.061); Falls in the last year (.025)
ImmuneSystem	Claudication (53.8%)	Leg pain when walking uphill or hurrying (.025); Leg pain in calf/calves (.025); Leg pain on walking (.025)
ImmuneSystem	MentalHealth (47.8%)	Length of longest manic/irritable episode (.051); Illness, injury, bereavement, stress in last 2 years.Serious illness, injury or assault to yourself (.050); Longest period of depression (.031)
ImmuneSystem	GeneralPain (27.8%)	Hip pain for 3+ months (.013); General pain for 3+ months (.012); Pain type(s) experienced in last month.Pain all over the body (.012)
ImmuneSystem	SexualFactors (25.0%)	Ever had same-sex intercourse (.015)
ImmuneSystem	CancerScreening (25.0%)	Ever had bowel cancer screening (.033)
ImmuneSystem	Eyesight (15.2%)	Age cataract diagnosed (.034); Eye problems/disorders.None of the above (.030); Age when diabetes-related eye disease diagnosed (.020)
ImmuneSystem	Hearing (7.1%)	Tinnitus severity/nuisance (.047)
ImmuneSystem	Mouth (0.0%)
Lungs	ChestPain (100.0%)	Chest pain due to walking ceases when standing still (.089); Chest pain or discomfort (.084); Chest pain or discomfort walking normally (.078)
Lungs	Breathing (100.0%)	Wheeze or whistling in the chest in last year (.191); Shortness of breath walking on level ground (.157)
Lungs	GeneralHealth (75.0%)	Overall health rating (.165); Long-standing illness, disability or infirmity (.118); Weight change compared with 1 year ago.Yes - gained weight (.078)
Lungs	Claudication (69.2%)	Leg pain when walking uphill or hurrying (.078); Leg pain in calf/calves (.076); Leg pain on walking (.067)
Lungs	Hearing (57.1%)	Noisy workplace (.064); Hearing aid user (.024); Tinnitus.Do not know (.023)
Lungs	GeneralPain (55.6%)	Pain type(s) experienced in last month.Pain all over the body (.038); General pain for 3+ months (.036); Neck/shoulder pain for 3+ months (.036)
Lungs	MentalHealth (54.3%)	Frequency of tiredness / lethargy in last 2 weeks (.072); Frequency of unenthusiasm / disinterest in last 2 weeks (.057); Fed-up feelings (.055)
Lungs	CancerScreening (50.0%)	Time since last prostate specific antigen (PSA) test (.041); Most recent bowel cancer screening (.020)
Lungs	Eyesight (16.7%)	Eye problems/disorders.Diabetes related eye disease (.051); Eye problems/disorders.Do not know (.031); Reason for glasses/contact lenses.For just reading/near work as you are getting older (called presbyopia) (.025)
Lungs	Mouth (12.5%)	Mouth/teeth dental problems.Prefer not to answer (.013)
Lungs	SexualFactors (0.0%)
Musculoskeletal	Breathing (100.0%)	Shortness of breath walking on level ground (.041); Wheeze or whistling in the chest in last year (.027)
Musculoskeletal	Claudication (53.8%)	Leg pain on walking (.066); Leg pain when walking uphill or hurrying (.061); Leg pain on walking : action taken (.057)
Musculoskeletal	GeneralHealth (50.0%)	Overall health rating (.082); Weight change compared with 1 year ago.Yes - lost weight (.076); Long-standing illness, disability or infirmity (.075)
Musculoskeletal	ChestPain (25.0%)	Chest pain or discomfort walking normally (.030)
Musculoskeletal	CancerScreening (25.0%)	Ever had bowel cancer screening (.030)
Musculoskeletal	GeneralPain (16.7%)	Knee pain for 3+ months (.047); Back pain for 3+ months (.037); Hip pain for 3+ months (.032)
Musculoskeletal	MentalHealth (15.2%)	Illness, injury, bereavement, stress in last 2 years.Serious illness, injury or assault to yourself (.041); Worrier / anxious feelings (.029); Nervous feelings (.029)
Musculoskeletal	Hearing (7.1%)	Noisy workplace (.031)
Musculoskeletal	Eyesight (1.5%)
Musculoskeletal	SexualFactors (0.0%)
Musculoskeletal	Mouth (0.0%)
MusculoskeletalFullBody	Breathing (100.0%)	Shortness of breath walking on level ground (.047); Wheeze or whistling in the chest in last year (.033)
MusculoskeletalFullBody	Claudication (53.8%)	Leg pain when walking uphill or hurrying (.054); Leg pain on walking (.052); Leg pain when walking normally (.050)
MusculoskeletalFullBody	GeneralHealth (50.0%)	Overall health rating (.086); Weight change compared with 1 year ago.Yes - lost weight (.076); Long-standing illness, disability or infirmity (.071)
MusculoskeletalFullBody	ChestPain (50.0%)	Chest pain or discomfort walking normally (.035); Chest pain or discomfort (.022)
MusculoskeletalFullBody	CancerScreening (25.0%)	Ever had bowel cancer screening (.030)
MusculoskeletalFullBody	GeneralPain (22.2%)	Knee pain for 3+ months (.038); Back pain for 3+ months (.029); General pain for 3+ months (.024)
MusculoskeletalFullBody	MentalHealth (21.7%)	Illness, injury, bereavement, stress in last 2 years.Serious illness, injury or assault to yourself (.033); Frequency of tiredness / lethargy in last 2 weeks (.031); Frequency of tenseness / restlessness in last 2 weeks (.027)
MusculoskeletalFullBody	Hearing (7.1%)	Noisy workplace (.024)
MusculoskeletalFullBody	SexualFactors (0.0%)
MusculoskeletalFullBody	Mouth (0.0%)
MusculoskeletalFullBody	Eyesight (0.0%)
MusculoskeletalHips	Breathing (100.0%)	Shortness of breath walking on level ground (.030); Wheeze or whistling in the chest in last year (.023)
MusculoskeletalHips	Claudication (53.8%)	Leg pain on walking (.059); Leg pain when walking normally (.055); Leg pain when walking uphill or hurrying (.055)
MusculoskeletalHips	GeneralHealth (50.0%)	Overall health rating (.074); Long-standing illness, disability or infirmity (.063); Weight change compared with 1 year ago.Yes - lost weight (.042)
MusculoskeletalHips	CancerScreening (25.0%)	Ever had bowel cancer screening (.022)
MusculoskeletalHips	GeneralPain (16.7%)	Hip pain for 3+ months (.046); Knee pain for 3+ months (.037); Back pain for 3+ months (.023)
MusculoskeletalHips	MentalHealth (13.0%)	Illness, injury, bereavement, stress in last 2 years.Serious illness, injury or assault to yourself (.033); Fed-up feelings (.029); Frequency of tiredness / lethargy in last 2 weeks (.028)
MusculoskeletalHips	Hearing (7.1%)	Noisy workplace (.038)
MusculoskeletalHips	Eyesight (3.0%)	Eye problems/disorders.Diabetes related eye disease (.035); Age when diabetes-related eye disease diagnosed (.031)
MusculoskeletalHips	SexualFactors (0.0%)
MusculoskeletalHips	Mouth (0.0%)
MusculoskeletalHips	ChestPain (0.0%)
MusculoskeletalKnees	Claudication (38.5%)	Leg pain on walking (.038); Leg pain on walking : action taken (.035); Leg pain when walking uphill or hurrying (.031)
MusculoskeletalKnees	GeneralHealth (37.5%)	Weight change compared with 1 year ago.Yes - lost weight (.038); Weight change compared with 1 year ago.No - weigh about the same (.030); Long-standing illness, disability or infirmity (.027)
MusculoskeletalKnees	CancerScreening (25.0%)	Ever had bowel cancer screening (.026)
MusculoskeletalKnees	GeneralPain (5.6%)	Knee pain for 3+ months (.052)
MusculoskeletalKnees	MentalHealth (2.2%)	Nervous feelings (.022)
MusculoskeletalKnees	SexualFactors (0.0%)
MusculoskeletalKnees	Mouth (0.0%)
MusculoskeletalKnees	Hearing (0.0%)
MusculoskeletalKnees	Eyesight (0.0%)
MusculoskeletalKnees	ChestPain (0.0%)
MusculoskeletalKnees	Breathing (0.0%)
MusculoskeletalScalars	ChestPain (100.0%)	Chest pain or discomfort walking normally (.058); Chest pain or discomfort (.051); Chest pain due to walking ceases when standing still (.050)
MusculoskeletalScalars	Breathing (100.0%)	Shortness of breath walking on level ground (.095); Wheeze or whistling in the chest in last year (.056)
MusculoskeletalScalars	GeneralHealth (87.5%)	Overall health rating (.152); Long-standing illness, disability or infirmity (.103); Falls in the last year (.075)
MusculoskeletalScalars	Claudication (69.2%)	Leg pain when walking uphill or hurrying (.085); Leg pain on walking (.082); Leg pain when standing still or sitting (.078)
MusculoskeletalScalars	MentalHealth (67.4%)	Frequency of tiredness / lethargy in last 2 weeks (.092); Fed-up feelings (.074); Loneliness, isolation (.069)
MusculoskeletalScalars	GeneralPain (61.1%)	General pain for 3+ months (.050); Pain type(s) experienced in last month.Pain all over the body (.049); Knee pain for 3+ months (.040)
MusculoskeletalScalars	Hearing (57.1%)	Tinnitus severity/nuisance (.041); Hearing difficulty/problems with background noise (.039); Noisy workplace (.028)
MusculoskeletalScalars	CancerScreening (50.0%)	Time since last prostate specific antigen (PSA) test (.024); Ever had bowel cancer screening (.019)
MusculoskeletalScalars	Mouth (37.5%)	Mouth/teeth dental problems.Painful gums (.031); Mouth/teeth dental problems.Mouth ulcers (.021); Mouth/teeth dental problems.Prefer not to answer (.019)
MusculoskeletalScalars	SexualFactors (25.0%)	Ever had same-sex intercourse (.019)
MusculoskeletalScalars	Eyesight (21.2%)	Eye problems/disorders.Diabetes related eye disease (.043); Other eye problems (.035); Eye problems/disorders.Do not know (.030)
MusculoskeletalSpine	Breathing (100.0%)	Shortness of breath walking on level ground (.043); Wheeze or whistling in the chest in last year (.025)
MusculoskeletalSpine	Claudication (53.8%)	Leg pain on walking (.049); Leg pain when walking normally (.049); Leg pain when walking uphill or hurrying (.046)
MusculoskeletalSpine	GeneralHealth (50.0%)	Overall health rating (.069); Long-standing illness, disability or infirmity (.046); Weight change compared with 1 year ago.Yes - lost weight (.035)
MusculoskeletalSpine	ChestPain (25.0%)	Chest pain or discomfort walking normally (.029)
MusculoskeletalSpine	GeneralPain (16.7%)	Back pain for 3+ months (.057); Hip pain for 3+ months (.032); Knee pain for 3+ months (.028)
MusculoskeletalSpine	MentalHealth (10.9%)	Frequency of unenthusiasm / disinterest in last 2 weeks (.032); Frequency of depressed mood in last 2 weeks (.030); Frequency of tiredness / lethargy in last 2 weeks (.027)
MusculoskeletalSpine	Hearing (7.1%)	Noisy workplace (.040)
MusculoskeletalSpine	SexualFactors (0.0%)
MusculoskeletalSpine	Mouth (0.0%)
MusculoskeletalSpine	Eyesight (0.0%)
MusculoskeletalSpine	CancerScreening (0.0%)
PhysicalActivity	ChestPain (100.0%)	Chest pain or discomfort walking normally (.045); Chest pain or discomfort (.043); Chest pain due to walking ceases when standing still (.042)
PhysicalActivity	Breathing (100.0%)	Shortness of breath walking on level ground (.087); Wheeze or whistling in the chest in last year (.032)
PhysicalActivity	Claudication (53.8%)	Leg pain on walking (.069); Leg pain when walking uphill or hurrying (.069); Leg pain when standing still or sitting (.068)
PhysicalActivity	MentalHealth (52.3%)	Frequency of tiredness / lethargy in last 2 weeks (.067); Nervous feelings (.063); Illness, injury, bereavement, stress in last 2 years.Serious illness, injury or assault to yourself (.058)
PhysicalActivity	GeneralPain (50.0%)	Hip pain for 3+ months (.049); Back pain for 3+ months (.043); General pain for 3+ months (.042)
PhysicalActivity	GeneralHealth (50.0%)	Overall health rating (.159); Long-standing illness, disability or infirmity (.133); Falls in the last year (.046)
PhysicalActivity	CancerScreening (25.0%)	Ever had bowel cancer screening (.024)
PhysicalActivity	Hearing (21.4%)	Hearing aid user (.036); Tinnitus severity/nuisance (.028); Hearing difficulty/problems with background noise (.025)
PhysicalActivity	Eyesight (4.8%)	Eye problems/disorders.Diabetes related eye disease (.051); Other eye problems (.034); Age when diabetes-related eye disease diagnosed (.029)
PhysicalActivity	SexualFactors (0.0%)
PhysicalActivity	Mouth (0.0%)
