## Supplementary material for "Analyzing the multidimensionality of biological aging with the tools of deep learning across diverse image-based and physiological indicators yields robust age predictors": Supplementary Table 15 - Clinical phenotypes most associated with decelerated aging for each aging dimension.xlsx

### Sheet: Sheet1
Aging dimension	X-subcategory	Variables
Abdomen	SexualFactors (25.0%)	Age first had sexual intercourse (.030)
Abdomen	GeneralHealth (25.0%)	Weight change compared with 1 year ago.Yes - gained weight (.032); Weight change compared with 1 year ago.No - weigh about the same (.024)
Abdomen	Mouth (0.0%)
Abdomen	MentalHealth (0.0%)
Abdomen	Hearing (0.0%)
Abdomen	GeneralPain (0.0%)
Abdomen	Eyesight (0.0%)
Abdomen	Claudication (0.0%)
Abdomen	ChestPain (0.0%)
Abdomen	CancerScreening (0.0%)
Abdomen	Breathing (0.0%)
AbdomenLiver	SexualFactors (25.0%)	Age first had sexual intercourse (.032)
AbdomenLiver	GeneralHealth (25.0%)	Weight change compared with 1 year ago.Yes - gained weight (.022); Weight change compared with 1 year ago.No - weigh about the same (.021)
AbdomenLiver	Mouth (0.0%)
AbdomenLiver	MentalHealth (0.0%)
AbdomenLiver	Hearing (0.0%)
AbdomenLiver	GeneralPain (0.0%)
AbdomenLiver	Eyesight (0.0%)
AbdomenLiver	Claudication (0.0%)
AbdomenLiver	ChestPain (0.0%)
AbdomenLiver	CancerScreening (0.0%)
AbdomenLiver	Breathing (0.0%)
AbdomenPancreas	GeneralHealth (12.5%)	Weight change compared with 1 year ago.Yes - gained weight (.035)
AbdomenPancreas	SexualFactors (0.0%)
AbdomenPancreas	Mouth (0.0%)
AbdomenPancreas	MentalHealth (0.0%)
AbdomenPancreas	Hearing (0.0%)
AbdomenPancreas	GeneralPain (0.0%)
AbdomenPancreas	Eyesight (0.0%)
AbdomenPancreas	Claudication (0.0%)
AbdomenPancreas	ChestPain (0.0%)
AbdomenPancreas	CancerScreening (0.0%)
AbdomenPancreas	Breathing (0.0%)
Arterial	SexualFactors (25.0%)	Age first had sexual intercourse (.067)
Arterial	Mouth (0.0%)
Arterial	MentalHealth (0.0%)
Arterial	Hearing (0.0%)
Arterial	GeneralPain (0.0%)
Arterial	GeneralHealth (0.0%)
Arterial	Eyesight (0.0%)
Arterial	Claudication (0.0%)
Arterial	ChestPain (0.0%)
Arterial	CancerScreening (0.0%)
Arterial	Breathing (0.0%)
ArterialCarotids	SexualFactors (25.0%)	Age first had sexual intercourse (.067)
ArterialCarotids	Mouth (0.0%)
ArterialCarotids	MentalHealth (0.0%)
ArterialCarotids	Hearing (0.0%)
ArterialCarotids	GeneralPain (0.0%)
ArterialCarotids	GeneralHealth (0.0%)
ArterialCarotids	Eyesight (0.0%)
ArterialCarotids	Claudication (0.0%)
ArterialCarotids	ChestPain (0.0%)
ArterialCarotids	CancerScreening (0.0%)
ArterialCarotids	Breathing (0.0%)
ArterialPulseWaveAnalysis	SexualFactors (75.0%)	Age first had sexual intercourse (.044); Ever had same-sex intercourse (.023); Lifetime number of sexual partners (.011)
ArterialPulseWaveAnalysis	CancerScreening (50.0%)	Ever had prostate specific antigen (PSA) test (.038); Ever had bowel cancer screening (.011)
ArterialPulseWaveAnalysis	Mouth (12.5%)	Mouth/teeth dental problems.None of the above (.034)
ArterialPulseWaveAnalysis	GeneralHealth (12.5%)	Weight change compared with 1 year ago.No - weigh about the same (.037)
ArterialPulseWaveAnalysis	Hearing (7.1%)	Tinnitus.No, never (.020)
ArterialPulseWaveAnalysis	MentalHealth (6.5%)	Illness, injury, bereavement, stress in last 2 years.None of the above (.027); Risk taking (.023); Manic/hyper symptoms.None of the above (.020)
ArterialPulseWaveAnalysis	GeneralPain (5.6%)	Pain type(s) experienced in last month.None of the above (.031)
ArterialPulseWaveAnalysis	Eyesight (4.5%)	Reason for glasses/contact lenses.For short-sightedness, i.e. only or mainly for distance viewing such as driving, cinema etc (called myopia) (.031); Age cataract diagnosed (.026); Age macular degeneration diagnosed (.011)
ArterialPulseWaveAnalysis	Claudication (0.0%)
ArterialPulseWaveAnalysis	ChestPain (0.0%)
ArterialPulseWaveAnalysis	Breathing (0.0%)
Biochemistry	SexualFactors (25.0%)	Age first had sexual intercourse (.026)
Biochemistry	Mouth (12.5%)	Mouth/teeth dental problems.None of the above (.027)
Biochemistry	GeneralHealth (12.5%)	Weight change compared with 1 year ago.No - weigh about the same (.038)
Biochemistry	GeneralPain (5.6%)	Pain type(s) experienced in last month.None of the above (.025)
Biochemistry	MentalHealth (2.2%)	Illness, injury, bereavement, stress in last 2 years.None of the above (.032)
Biochemistry	Eyesight (1.5%)	Eye problems/disorders.None of the above (.054)
Biochemistry	Hearing (0.0%)
Biochemistry	Claudication (0.0%)
Biochemistry	ChestPain (0.0%)
Biochemistry	CancerScreening (0.0%)
Biochemistry	Breathing (0.0%)
BiochemistryBlood	CancerScreening (50.0%)	Ever had prostate specific antigen (PSA) test (.030); Ever had bowel cancer screening (.013)
BiochemistryBlood	SexualFactors (25.0%)	Age first had sexual intercourse (.035)
BiochemistryBlood	Mouth (12.5%)	Mouth/teeth dental problems.None of the above (.035)
BiochemistryBlood	GeneralHealth (12.5%)	Weight change compared with 1 year ago.No - weigh about the same (.053)
BiochemistryBlood	GeneralPain (5.6%)	Pain type(s) experienced in last month.None of the above (.034)
BiochemistryBlood	MentalHealth (4.3%)	Illness, injury, bereavement, stress in last 2 years.Serious illness, injury or assault of a close relative (.045); Illness, injury, bereavement, stress in last 2 years.None of the above (.042)
BiochemistryBlood	Eyesight (3.1%)	Eye problems/disorders.None of the above (.048); Reason for glasses/contact lenses.For short-sightedness, i.e. only or mainly for distance viewing such as driving, cinema etc (called myopia) (.019)
BiochemistryBlood	Hearing (0.0%)
BiochemistryBlood	Claudication (0.0%)
BiochemistryBlood	ChestPain (0.0%)
BiochemistryBlood	Breathing (0.0%)
BiochemistryUrine	Breathing (100.0%)	Wheeze or whistling in the chest in last year (.032); Shortness of breath walking on level ground (.025)
BiochemistryUrine	ChestPain (50.0%)	Chest pain or discomfort (.018); Chest pain due to walking ceases when standing still (.011)
BiochemistryUrine	CancerScreening (50.0%)	Time since last prostate specific antigen (PSA) test (.021); Most recent bowel cancer screening (.020)
BiochemistryUrine	Claudication (38.5%)	Leg pain when standing still or sitting (.029); Leg pain on walking (.027); Leg pain on walking : action taken (.026)
BiochemistryUrine	GeneralPain (33.3%)	Back pain for 3+ months (.030); Knee pain for 3+ months (.025); Neck/shoulder pain for 3+ months (.020)
BiochemistryUrine	GeneralHealth (25.0%)	Weight change compared with 1 year ago.Yes - gained weight (.040); Weight change compared with 1 year ago.Do not know (.015)
BiochemistryUrine	MentalHealth (17.4%)	Frequency of unenthusiasm / disinterest in last 2 weeks (.029); Fed-up feelings (.029); Frequency of depressed mood in last 2 weeks (.026)
BiochemistryUrine	Hearing (7.1%)	Noisy workplace (.031)
BiochemistryUrine	Eyesight (1.5%)	Age started wearing glasses or contact lenses (.013)
BiochemistryUrine	SexualFactors (0.0%)
BiochemistryUrine	Mouth (0.0%)
Brain	Mouth (12.5%)	Mouth/teeth dental problems.None of the above (.033)
Brain	GeneralHealth (12.5%)	Weight change compared with 1 year ago.No - weigh about the same (.030)
Brain	Hearing (7.1%)	Tinnitus.Yes, now most or all of the time (.029)
Brain	Eyesight (1.5%)	Eye problems/disorders.None of the above (.050)
Brain	SexualFactors (0.0%)
Brain	MentalHealth (0.0%)
Brain	GeneralPain (0.0%)
Brain	Claudication (0.0%)
Brain	ChestPain (0.0%)
Brain	CancerScreening (0.0%)
Brain	Breathing (0.0%)
BrainCognitive	Mouth (12.5%)	Mouth/teeth dental problems.None of the above (.028)
BrainCognitive	GeneralPain (5.6%)	Pain type(s) experienced in last month.None of the above (.032)
BrainCognitive	MentalHealth (4.3%)	Manic/hyper symptoms.None of the above (.066); Severity of manic/irritable episodes.No problems (.058)
BrainCognitive	Eyesight (3.0%)	Eye problems/disorders.None of the above (.036); Reason for glasses/contact lenses.For short-sightedness, i.e. only or mainly for distance viewing such as driving, cinema etc (called myopia) (.033)
BrainCognitive	SexualFactors (0.0%)
BrainCognitive	Hearing (0.0%)
BrainCognitive	GeneralHealth (0.0%)
BrainCognitive	Claudication (0.0%)
BrainCognitive	ChestPain (0.0%)
BrainCognitive	CancerScreening (0.0%)
BrainCognitive	Breathing (0.0%)
BrainMRI	SexualFactors (25.0%)	Age first had sexual intercourse (.029)
BrainMRI	Mouth (12.5%)	Mouth/teeth dental problems.None of the above (.037)
BrainMRI	GeneralHealth (12.5%)	Weight change compared with 1 year ago.No - weigh about the same (.034)
BrainMRI	Hearing (7.1%)	Tinnitus.Yes, now most or all of the time (.024)
BrainMRI	MentalHealth (2.2%)	Illness, injury, bereavement, stress in last 2 years.Serious illness, injury or assault of a close relative (.064)
BrainMRI	Eyesight (1.5%)	Eye problems/disorders.None of the above (.045)
BrainMRI	GeneralPain (0.0%)
BrainMRI	Claudication (0.0%)
BrainMRI	ChestPain (0.0%)
BrainMRI	CancerScreening (0.0%)
BrainMRI	Breathing (0.0%)
Eyes	SexualFactors (25.0%)	Age first had sexual intercourse (.030)
Eyes	Mouth (12.5%)	Mouth/teeth dental problems.None of the above (.019)
Eyes	GeneralHealth (12.5%)	Weight change compared with 1 year ago.No - weigh about the same (.042)
Eyes	Eyesight (3.0%)	Eye problems/disorders.None of the above (.085); Reason for glasses/contact lenses.For short-sightedness, i.e. only or mainly for distance viewing such as driving, cinema etc (called myopia) (.056)
Eyes	MentalHealth (2.2%)	Illness, injury, bereavement, stress in last 2 years.None of the above (.028)
Eyes	Hearing (0.0%)
Eyes	GeneralPain (0.0%)
Eyes	Claudication (0.0%)
Eyes	ChestPain (0.0%)
Eyes	CancerScreening (0.0%)
Eyes	Breathing (0.0%)
EyesAll	CancerScreening (25.0%)	Ever had prostate specific antigen (PSA) test (.023)
EyesAll	Mouth (12.5%)	Mouth/teeth dental problems.None of the above (.024)
EyesAll	GeneralHealth (12.5%)	Weight change compared with 1 year ago.No - weigh about the same (.020)
EyesAll	Eyesight (9.1%)	Reason for glasses/contact lenses.For short-sightedness, i.e. only or mainly for distance viewing such as driving, cinema etc (called myopia) (.122); Reason for glasses/contact lenses.For astigmatism (.102); Eye problems/disorders.None of the above (.068)
EyesAll	Hearing (7.1%)	Tinnitus.No, never (.023)
EyesAll	GeneralPain (5.6%)	Pain type(s) experienced in last month.None of the above (.020)
EyesAll	SexualFactors (0.0%)
EyesAll	MentalHealth (0.0%)
EyesAll	Claudication (0.0%)
EyesAll	ChestPain (0.0%)
EyesAll	Breathing (0.0%)
EyesFundus	SexualFactors (25.0%)	Age first had sexual intercourse (.024)
EyesFundus	GeneralHealth (12.5%)	Weight change compared with 1 year ago.No - weigh about the same (.023)
EyesFundus	Eyesight (3.0%)	Eye problems/disorders.None of the above (.067); Reason for glasses/contact lenses.For short-sightedness, i.e. only or mainly for distance viewing such as driving, cinema etc (called myopia) (.036)
EyesFundus	MentalHealth (2.2%)	Illness, injury, bereavement, stress in last 2 years.None of the above (.021)
EyesFundus	Mouth (0.0%)
EyesFundus	Hearing (0.0%)
EyesFundus	GeneralPain (0.0%)
EyesFundus	Claudication (0.0%)
EyesFundus	ChestPain (0.0%)
EyesFundus	CancerScreening (0.0%)
EyesFundus	Breathing (0.0%)
EyesOCT	CancerScreening (25.0%)	Most recent bowel cancer screening (.024)
EyesOCT	GeneralHealth (12.5%)	Weight change compared with 1 year ago.No - weigh about the same (.040)
EyesOCT	MentalHealth (2.2%)	Illness, injury, bereavement, stress in last 2 years.None of the above (.026)
EyesOCT	Eyesight (1.5%)	Eye problems/disorders.None of the above (.060)
EyesOCT	SexualFactors (0.0%)
EyesOCT	Mouth (0.0%)
EyesOCT	Hearing (0.0%)
EyesOCT	GeneralPain (0.0%)
EyesOCT	Claudication (0.0%)
EyesOCT	ChestPain (0.0%)
EyesOCT	Breathing (0.0%)
Hearing	CancerScreening (25.0%)	Ever had prostate specific antigen (PSA) test (.029)
Hearing	Mouth (12.5%)	Mouth/teeth dental problems.None of the above (.031)
Hearing	GeneralHealth (12.5%)	Weight change compared with 1 year ago.Yes - lost weight (.017)
Hearing	MentalHealth (10.9%)	Severity of manic/irritable episodes.No problems (.069); Manic/hyper symptoms.None of the above (.043); Illness, injury, bereavement, stress in last 2 years.Serious illness, injury or assault of a close relative (.035)
Hearing	Eyesight (10.6%)	Reason for glasses/contact lenses.For astigmatism (.077); Reason for glasses/contact lenses.For short-sightedness, i.e. only or mainly for distance viewing such as driving, cinema etc (called myopia) (.043); Wears glasses or contact lenses (.038)
Hearing	Claudication (7.7%)	Leg pain on walking : effect of standing still.Pain usually disappears in less than 10 minutes (.031)
Hearing	Hearing (7.1%)	Tinnitus.No, never (.038)
Hearing	GeneralPain (5.6%)	Pain type(s) experienced in last month.None of the above (.028)
Hearing	SexualFactors (0.0%)
Hearing	ChestPain (0.0%)
Hearing	Breathing (0.0%)
Heart	CancerScreening (25.0%)	Most recent bowel cancer screening (.044)
Heart	Mouth (12.5%)	Mouth/teeth dental problems.None of the above (.035)
Heart	SexualFactors (0.0%)
Heart	MentalHealth (0.0%)
Heart	Hearing (0.0%)
Heart	GeneralPain (0.0%)
Heart	GeneralHealth (0.0%)
Heart	Eyesight (0.0%)
Heart	Claudication (0.0%)
Heart	ChestPain (0.0%)
Heart	Breathing (0.0%)
HeartECG	SexualFactors (25.0%)	Age first had sexual intercourse (.025)
HeartECG	Mouth (0.0%)
HeartECG	MentalHealth (0.0%)
HeartECG	Hearing (0.0%)
HeartECG	GeneralPain (0.0%)
HeartECG	GeneralHealth (0.0%)
HeartECG	Eyesight (0.0%)
HeartECG	Claudication (0.0%)
HeartECG	ChestPain (0.0%)
HeartECG	CancerScreening (0.0%)
HeartECG	Breathing (0.0%)
HeartMRI	SexualFactors (25.0%)	Age first had sexual intercourse (.040)
HeartMRI	CancerScreening (25.0%)	Most recent bowel cancer screening (.044)
HeartMRI	Mouth (12.5%)	Mouth/teeth dental problems.None of the above (.029)
HeartMRI	GeneralHealth (12.5%)	Weight change compared with 1 year ago.No - weigh about the same (.025)
HeartMRI	Eyesight (1.5%)	Eye problems/disorders.None of the above (.026)
HeartMRI	MentalHealth (0.0%)
HeartMRI	Hearing (0.0%)
HeartMRI	GeneralPain (0.0%)
HeartMRI	Claudication (0.0%)
HeartMRI	ChestPain (0.0%)
HeartMRI	Breathing (0.0%)
ImmuneSystem	CancerScreening (75.0%)	Most recent bowel cancer screening (.033); Time since last prostate specific antigen (PSA) test (.013); Ever had prostate specific antigen (PSA) test (.012)
ImmuneSystem	SexualFactors (25.0%)	Age first had sexual intercourse (.022)
ImmuneSystem	Mouth (25.0%)	Mouth/teeth dental problems.None of the above (.009); Mouth/teeth dental problems.Mouth ulcers (.008)
ImmuneSystem	GeneralHealth (12.5%)	Weight change compared with 1 year ago.No - weigh about the same (.028)
ImmuneSystem	GeneralPain (5.6%)	Pain type(s) experienced in last month.Headache (.012)
ImmuneSystem	MentalHealth (2.2%)	Illness, injury, bereavement, stress in last 2 years.None of the above (.027)
ImmuneSystem	Hearing (0.0%)
ImmuneSystem	Eyesight (0.0%)
ImmuneSystem	Claudication (0.0%)
ImmuneSystem	ChestPain (0.0%)
ImmuneSystem	Breathing (0.0%)
Lungs	CancerScreening (50.0%)	Ever had prostate specific antigen (PSA) test (.040); Ever had bowel cancer screening (.017)
Lungs	SexualFactors (25.0%)	Age first had sexual intercourse (.047)
Lungs	Mouth (25.0%)	Mouth/teeth dental problems.None of the above (.074); Mouth/teeth dental problems.Bleeding gums (.048)
Lungs	GeneralHealth (25.0%)	Weight change compared with 1 year ago.No - weigh about the same (.064); Weight change compared with 1 year ago.Yes - lost weight (.016)
Lungs	Eyesight (12.1%)	Eye problems/disorders.Cataract (.320); Reason for glasses/contact lenses.For astigmatism (.061); Eye problems/disorders.None of the above (.051)
Lungs	MentalHealth (8.7%)	Illness, injury, bereavement, stress in last 2 years.Serious illness, injury or assault of a close relative (.074); Manic/hyper symptoms.None of the above (.045); Illness, injury, bereavement, stress in last 2 years.None of the above (.040)
Lungs	Hearing (7.1%)	Tinnitus.Yes, now most or all of the time (.017)
Lungs	GeneralPain (5.6%)	Pain type(s) experienced in last month.None of the above (.047)
Lungs	Claudication (0.0%)
Lungs	ChestPain (0.0%)
Lungs	Breathing (0.0%)
Musculoskeletal	SexualFactors (25.0%)	Age first had sexual intercourse (.031)
Musculoskeletal	CancerScreening (25.0%)	Most recent bowel cancer screening (.029)
Musculoskeletal	Mouth (12.5%)	Mouth/teeth dental problems.None of the above (.027)
Musculoskeletal	GeneralHealth (12.5%)	Weight change compared with 1 year ago.Yes - gained weight (.059)
Musculoskeletal	GeneralPain (5.6%)	Pain type(s) experienced in last month.None of the above (.035)
Musculoskeletal	MentalHealth (0.0%)
Musculoskeletal	Hearing (0.0%)
Musculoskeletal	Eyesight (0.0%)
Musculoskeletal	Claudication (0.0%)
Musculoskeletal	ChestPain (0.0%)
Musculoskeletal	Breathing (0.0%)
MusculoskeletalFullBody	SexualFactors (25.0%)	Age first had sexual intercourse (.026)
MusculoskeletalFullBody	CancerScreening (25.0%)	Most recent bowel cancer screening (.029)
MusculoskeletalFullBody	Mouth (12.5%)	Mouth/teeth dental problems.None of the above (.034)
MusculoskeletalFullBody	GeneralHealth (12.5%)	Weight change compared with 1 year ago.Yes - gained weight (.052)
MusculoskeletalFullBody	GeneralPain (5.6%)	Pain type(s) experienced in last month.None of the above (.028)
MusculoskeletalFullBody	Eyesight (1.5%)	Eye problems/disorders.None of the above (.024)
MusculoskeletalFullBody	MentalHealth (0.0%)
MusculoskeletalFullBody	Hearing (0.0%)
MusculoskeletalFullBody	Claudication (0.0%)
MusculoskeletalFullBody	ChestPain (0.0%)
MusculoskeletalFullBody	Breathing (0.0%)
MusculoskeletalHips	SexualFactors (25.0%)	Age first had sexual intercourse (.023)
MusculoskeletalHips	GeneralHealth (12.5%)	Weight change compared with 1 year ago.Yes - gained weight (.025)
MusculoskeletalHips	GeneralPain (5.6%)	Pain type(s) experienced in last month.None of the above (.031)
MusculoskeletalHips	Mouth (0.0%)
MusculoskeletalHips	MentalHealth (0.0%)
MusculoskeletalHips	Hearing (0.0%)
MusculoskeletalHips	Eyesight (0.0%)
MusculoskeletalHips	Claudication (0.0%)
MusculoskeletalHips	ChestPain (0.0%)
MusculoskeletalHips	CancerScreening (0.0%)
MusculoskeletalHips	Breathing (0.0%)
MusculoskeletalKnees	CancerScreening (25.0%)	Most recent bowel cancer screening (.024)
MusculoskeletalKnees	GeneralHealth (12.5%)	Weight change compared with 1 year ago.Yes - gained weight (.072)
MusculoskeletalKnees	GeneralPain (5.6%)	Pain type(s) experienced in last month.None of the above (.032)
MusculoskeletalKnees	SexualFactors (0.0%)
MusculoskeletalKnees	Mouth (0.0%)
MusculoskeletalKnees	MentalHealth (0.0%)
MusculoskeletalKnees	Hearing (0.0%)
MusculoskeletalKnees	Eyesight (0.0%)
MusculoskeletalKnees	Claudication (0.0%)
MusculoskeletalKnees	ChestPain (0.0%)
MusculoskeletalKnees	Breathing (0.0%)
MusculoskeletalScalars	CancerScreening (50.0%)	Ever had prostate specific antigen (PSA) test (.025); Most recent bowel cancer screening (.018)
MusculoskeletalScalars	SexualFactors (25.0%)	Age first had sexual intercourse (.010)
MusculoskeletalScalars	Hearing (14.3%)	Tinnitus.Yes, now most or all of the time (.014); Tinnitus.No, never (.011)
MusculoskeletalScalars	Mouth (12.5%)	Mouth/teeth dental problems.None of the above (.065)
MusculoskeletalScalars	GeneralHealth (12.5%)	Weight change compared with 1 year ago.No - weigh about the same (.061)
MusculoskeletalScalars	MentalHealth (10.9%)	Illness, injury, bereavement, stress in last 2 years.Serious illness, injury or assault of a close relative (.069); Severity of manic/irritable episodes.No problems (.050); Illness, injury, bereavement, stress in last 2 years.None of the above (.046)
MusculoskeletalScalars	Eyesight (9.1%)	Which eye(s) affected by presbyopia.Both eyes (.028); Eye problems/disorders.None of the above (.023); Which eye(s) affected by hypermetropia (long sight).Both eyes (.023)
MusculoskeletalScalars	Claudication (7.7%)	Leg pain on walking : effect of standing still.Pain usually disappears in less than 10 minutes (.021)
MusculoskeletalScalars	GeneralPain (5.6%)	Pain type(s) experienced in last month.None of the above (.043)
MusculoskeletalScalars	ChestPain (0.0%)
MusculoskeletalScalars	Breathing (0.0%)
MusculoskeletalSpine	SexualFactors (25.0%)	Age first had sexual intercourse (.037)
MusculoskeletalSpine	GeneralPain (5.6%)	Pain type(s) experienced in last month.None of the above (.031)
MusculoskeletalSpine	Mouth (0.0%)
MusculoskeletalSpine	MentalHealth (0.0%)
MusculoskeletalSpine	Hearing (0.0%)
MusculoskeletalSpine	GeneralHealth (0.0%)
MusculoskeletalSpine	Eyesight (0.0%)
MusculoskeletalSpine	Claudication (0.0%)
MusculoskeletalSpine	ChestPain (0.0%)
MusculoskeletalSpine	CancerScreening (0.0%)
MusculoskeletalSpine	Breathing (0.0%)
PhysicalActivity	CancerScreening (25.0%)	Most recent bowel cancer screening (.028)
PhysicalActivity	Mouth (14.3%)	Mouth/teeth dental problems.None of the above (.023)
PhysicalActivity	GeneralHealth (12.5%)	Weight change compared with 1 year ago.No - weigh about the same (.023)
PhysicalActivity	GeneralPain (5.6%)	Pain type(s) experienced in last month.None of the above (.049)
PhysicalActivity	MentalHealth (4.5%)	Risk taking (.047); Illness, injury, bereavement, stress in last 2 years.None of the above (.018)
PhysicalActivity	Eyesight (3.2%)	Eye problems/disorders.None of the above (.044); Age started wearing glasses or contact lenses (.035)
PhysicalActivity	SexualFactors (0.0%)
PhysicalActivity	Hearing (0.0%)
PhysicalActivity	Claudication (0.0%)
PhysicalActivity	ChestPain (0.0%)
PhysicalActivity	Breathing (0.0%)
