## Supplementary material for "Analyzing the multidimensionality of biological aging with the tools of deep learning across diverse image-based and physiological indicators yields robust age predictors": Supplementary Table 20 - Diseases most associated with decelerated aging for each aging dimension.xlsx

### Sheet: Sheet1
Aging dimension	X-subcategory	Variables
Abdomen	medical_diagnoses_Z (0.0%)
Abdomen	medical_diagnoses_Y (0.0%)
Abdomen	medical_diagnoses_B (0.0%)
Abdomen	medical_diagnoses_C (0.0%)
Abdomen	medical_diagnoses_D (0.0%)
Abdomen	medical_diagnoses_E (0.0%)
Abdomen	medical_diagnoses_F (0.0%)
Abdomen	medical_diagnoses_G (0.0%)
Abdomen	medical_diagnoses_H (0.0%)
Abdomen	medical_diagnoses_I (0.0%)
Abdomen	medical_diagnoses_J (0.0%)
Abdomen	medical_diagnoses_K (0.0%)
Abdomen	medical_diagnoses_L (0.0%)
Abdomen	medical_diagnoses_M (0.0%)
Abdomen	medical_diagnoses_N (0.0%)
Abdomen	medical_diagnoses_O (0.0%)
Abdomen	medical_diagnoses_P (0.0%)
Abdomen	medical_diagnoses_Q (0.0%)
Abdomen	medical_diagnoses_R (0.0%)
Abdomen	medical_diagnoses_S (0.0%)
Abdomen	medical_diagnoses_T (0.0%)
Abdomen	medical_diagnoses_U (0.0%)
Abdomen	medical_diagnoses_V (0.0%)
Abdomen	medical_diagnoses_W (0.0%)
Abdomen	medical_diagnoses_X (0.0%)
Abdomen	medical_diagnoses_A (0.0%)
AbdomenLiver	medical_diagnoses_Z (0.0%)
AbdomenLiver	medical_diagnoses_Y (0.0%)
AbdomenLiver	medical_diagnoses_B (0.0%)
AbdomenLiver	medical_diagnoses_C (0.0%)
AbdomenLiver	medical_diagnoses_D (0.0%)
AbdomenLiver	medical_diagnoses_E (0.0%)
AbdomenLiver	medical_diagnoses_F (0.0%)
AbdomenLiver	medical_diagnoses_G (0.0%)
AbdomenLiver	medical_diagnoses_H (0.0%)
AbdomenLiver	medical_diagnoses_I (0.0%)
AbdomenLiver	medical_diagnoses_J (0.0%)
AbdomenLiver	medical_diagnoses_K (0.0%)
AbdomenLiver	medical_diagnoses_L (0.0%)
AbdomenLiver	medical_diagnoses_M (0.0%)
AbdomenLiver	medical_diagnoses_N (0.0%)
AbdomenLiver	medical_diagnoses_O (0.0%)
AbdomenLiver	medical_diagnoses_P (0.0%)
AbdomenLiver	medical_diagnoses_Q (0.0%)
AbdomenLiver	medical_diagnoses_R (0.0%)
AbdomenLiver	medical_diagnoses_S (0.0%)
AbdomenLiver	medical_diagnoses_T (0.0%)
AbdomenLiver	medical_diagnoses_U (0.0%)
AbdomenLiver	medical_diagnoses_V (0.0%)
AbdomenLiver	medical_diagnoses_W (0.0%)
AbdomenLiver	medical_diagnoses_X (0.0%)
AbdomenLiver	medical_diagnoses_A (0.0%)
AbdomenPancreas	medical_diagnoses_Z (0.0%)
AbdomenPancreas	medical_diagnoses_Y (0.0%)
AbdomenPancreas	medical_diagnoses_B (0.0%)
AbdomenPancreas	medical_diagnoses_C (0.0%)
AbdomenPancreas	medical_diagnoses_D (0.0%)
AbdomenPancreas	medical_diagnoses_E (0.0%)
AbdomenPancreas	medical_diagnoses_F (0.0%)
AbdomenPancreas	medical_diagnoses_G (0.0%)
AbdomenPancreas	medical_diagnoses_H (0.0%)
AbdomenPancreas	medical_diagnoses_I (0.0%)
AbdomenPancreas	medical_diagnoses_J (0.0%)
AbdomenPancreas	medical_diagnoses_K (0.0%)
AbdomenPancreas	medical_diagnoses_L (0.0%)
AbdomenPancreas	medical_diagnoses_M (0.0%)
AbdomenPancreas	medical_diagnoses_N (0.0%)
AbdomenPancreas	medical_diagnoses_O (0.0%)
AbdomenPancreas	medical_diagnoses_P (0.0%)
AbdomenPancreas	medical_diagnoses_Q (0.0%)
AbdomenPancreas	medical_diagnoses_R (0.0%)
AbdomenPancreas	medical_diagnoses_S (0.0%)
AbdomenPancreas	medical_diagnoses_T (0.0%)
AbdomenPancreas	medical_diagnoses_U (0.0%)
AbdomenPancreas	medical_diagnoses_V (0.0%)
AbdomenPancreas	medical_diagnoses_W (0.0%)
AbdomenPancreas	medical_diagnoses_X (0.0%)
AbdomenPancreas	medical_diagnoses_A (0.0%)
Arterial	medical_diagnoses_Z (0.0%)
Arterial	medical_diagnoses_Y (0.0%)
Arterial	medical_diagnoses_B (0.0%)
Arterial	medical_diagnoses_C (0.0%)
Arterial	medical_diagnoses_D (0.0%)
Arterial	medical_diagnoses_E (0.0%)
Arterial	medical_diagnoses_F (0.0%)
Arterial	medical_diagnoses_G (0.0%)
Arterial	medical_diagnoses_H (0.0%)
Arterial	medical_diagnoses_I (0.0%)
Arterial	medical_diagnoses_J (0.0%)
Arterial	medical_diagnoses_K (0.0%)
Arterial	medical_diagnoses_L (0.0%)
Arterial	medical_diagnoses_M (0.0%)
Arterial	medical_diagnoses_N (0.0%)
Arterial	medical_diagnoses_O (0.0%)
Arterial	medical_diagnoses_P (0.0%)
Arterial	medical_diagnoses_Q (0.0%)
Arterial	medical_diagnoses_R (0.0%)
Arterial	medical_diagnoses_S (0.0%)
Arterial	medical_diagnoses_T (0.0%)
Arterial	medical_diagnoses_U (0.0%)
Arterial	medical_diagnoses_V (0.0%)
Arterial	medical_diagnoses_W (0.0%)
Arterial	medical_diagnoses_X (0.0%)
Arterial	medical_diagnoses_A (0.0%)
ArterialCarotids	medical_diagnoses_Z (0.0%)
ArterialCarotids	medical_diagnoses_Y (0.0%)
ArterialCarotids	medical_diagnoses_B (0.0%)
ArterialCarotids	medical_diagnoses_C (0.0%)
ArterialCarotids	medical_diagnoses_D (0.0%)
ArterialCarotids	medical_diagnoses_E (0.0%)
ArterialCarotids	medical_diagnoses_F (0.0%)
ArterialCarotids	medical_diagnoses_G (0.0%)
ArterialCarotids	medical_diagnoses_H (0.0%)
ArterialCarotids	medical_diagnoses_I (0.0%)
ArterialCarotids	medical_diagnoses_J (0.0%)
ArterialCarotids	medical_diagnoses_K (0.0%)
ArterialCarotids	medical_diagnoses_L (0.0%)
ArterialCarotids	medical_diagnoses_M (0.0%)
ArterialCarotids	medical_diagnoses_N (0.0%)
ArterialCarotids	medical_diagnoses_O (0.0%)
ArterialCarotids	medical_diagnoses_P (0.0%)
ArterialCarotids	medical_diagnoses_Q (0.0%)
ArterialCarotids	medical_diagnoses_R (0.0%)
ArterialCarotids	medical_diagnoses_S (0.0%)
ArterialCarotids	medical_diagnoses_T (0.0%)
ArterialCarotids	medical_diagnoses_U (0.0%)
ArterialCarotids	medical_diagnoses_V (0.0%)
ArterialCarotids	medical_diagnoses_W (0.0%)
ArterialCarotids	medical_diagnoses_X (0.0%)
ArterialCarotids	medical_diagnoses_A (0.0%)
ArterialPulseWaveAnalysis	medical_diagnoses_O (9.7%)	O70 Perineal laceration during delivery (.026); O68 Labour and delivery complicated by foetal stress [distress] (.017); O80 Single spontaneous delivery (.016)
ArterialPulseWaveAnalysis	medical_diagnoses_Z (6.0%)	Z37 Outcome of delivery (.033); Z34 Supervision of normal pregnancy (.015); Z36 Antenatal screening (.012)
ArterialPulseWaveAnalysis	medical_diagnoses_V (2.4%)	V18 Pedal cyclist injured in noncollision transport accident (.020); V13 Pedal cyclist injured in collision with car, pick-up truck or van (.012)
ArterialPulseWaveAnalysis	medical_diagnoses_I (1.3%)	I83 Varicose veins of lower extremities (.012)
ArterialPulseWaveAnalysis	medical_diagnoses_C (1.1%)	C50 Malignant neoplasm of breast (.012)
ArterialPulseWaveAnalysis	medical_diagnoses_L (0.0%)
ArterialPulseWaveAnalysis	medical_diagnoses_B (0.0%)
ArterialPulseWaveAnalysis	medical_diagnoses_D (0.0%)
ArterialPulseWaveAnalysis	medical_diagnoses_E (0.0%)
ArterialPulseWaveAnalysis	medical_diagnoses_F (0.0%)
ArterialPulseWaveAnalysis	medical_diagnoses_G (0.0%)
ArterialPulseWaveAnalysis	medical_diagnoses_H (0.0%)
ArterialPulseWaveAnalysis	medical_diagnoses_J (0.0%)
ArterialPulseWaveAnalysis	medical_diagnoses_K (0.0%)
ArterialPulseWaveAnalysis	medical_diagnoses_M (0.0%)
ArterialPulseWaveAnalysis	medical_diagnoses_Y (0.0%)
ArterialPulseWaveAnalysis	medical_diagnoses_N (0.0%)
ArterialPulseWaveAnalysis	medical_diagnoses_P (0.0%)
ArterialPulseWaveAnalysis	medical_diagnoses_Q (0.0%)
ArterialPulseWaveAnalysis	medical_diagnoses_R (0.0%)
ArterialPulseWaveAnalysis	medical_diagnoses_S (0.0%)
ArterialPulseWaveAnalysis	medical_diagnoses_T (0.0%)
ArterialPulseWaveAnalysis	medical_diagnoses_U (0.0%)
ArterialPulseWaveAnalysis	medical_diagnoses_W (0.0%)
ArterialPulseWaveAnalysis	medical_diagnoses_X (0.0%)
ArterialPulseWaveAnalysis	medical_diagnoses_A (0.0%)
Biochemistry	medical_diagnoses_O (12.5%)	O70 Perineal laceration during delivery (.035); O80 Single spontaneous delivery (.026); O68 Labour and delivery complicated by foetal stress [distress] (.025)
Biochemistry	medical_diagnoses_N (1.2%)	N97 Female infertility (.016)
Biochemistry	medical_diagnoses_Z (1.2%)	Z37 Outcome of delivery (.049)
Biochemistry	medical_diagnoses_L (0.0%)
Biochemistry	medical_diagnoses_B (0.0%)
Biochemistry	medical_diagnoses_C (0.0%)
Biochemistry	medical_diagnoses_D (0.0%)
Biochemistry	medical_diagnoses_E (0.0%)
Biochemistry	medical_diagnoses_F (0.0%)
Biochemistry	medical_diagnoses_G (0.0%)
Biochemistry	medical_diagnoses_H (0.0%)
Biochemistry	medical_diagnoses_I (0.0%)
Biochemistry	medical_diagnoses_J (0.0%)
Biochemistry	medical_diagnoses_K (0.0%)
Biochemistry	medical_diagnoses_M (0.0%)
Biochemistry	medical_diagnoses_Y (0.0%)
Biochemistry	medical_diagnoses_P (0.0%)
Biochemistry	medical_diagnoses_Q (0.0%)
Biochemistry	medical_diagnoses_R (0.0%)
Biochemistry	medical_diagnoses_S (0.0%)
Biochemistry	medical_diagnoses_T (0.0%)
Biochemistry	medical_diagnoses_U (0.0%)
Biochemistry	medical_diagnoses_V (0.0%)
Biochemistry	medical_diagnoses_W (0.0%)
Biochemistry	medical_diagnoses_X (0.0%)
Biochemistry	medical_diagnoses_A (0.0%)
BiochemistryBlood	medical_diagnoses_O (36.1%)	O70 Perineal laceration during delivery (.047); O68 Labour and delivery complicated by foetal stress [distress] (.034); O80 Single spontaneous delivery (.032)
BiochemistryBlood	medical_diagnoses_Z (6.0%)	Z37 Outcome of delivery (.063); Z36 Antenatal screening (.017); Z34 Supervision of normal pregnancy (.017)
BiochemistryBlood	medical_diagnoses_N (3.7%)	N40 Hyperplasia of prostate (.015); N97 Female infertility (.013); N86 Erosion and ectropion of cervix uteri (.009)
BiochemistryBlood	medical_diagnoses_K (1.4%)	K40 Inguinal hernia (.011)
BiochemistryBlood	medical_diagnoses_D (1.2%)	D22 Melanocytic naevi (.009)
BiochemistryBlood	medical_diagnoses_C (1.1%)	C61 Malignant neoplasm of prostate (.018)
BiochemistryBlood	medical_diagnoses_L (0.0%)
BiochemistryBlood	medical_diagnoses_B (0.0%)
BiochemistryBlood	medical_diagnoses_E (0.0%)
BiochemistryBlood	medical_diagnoses_F (0.0%)
BiochemistryBlood	medical_diagnoses_G (0.0%)
BiochemistryBlood	medical_diagnoses_H (0.0%)
BiochemistryBlood	medical_diagnoses_I (0.0%)
BiochemistryBlood	medical_diagnoses_J (0.0%)
BiochemistryBlood	medical_diagnoses_M (0.0%)
BiochemistryBlood	medical_diagnoses_Y (0.0%)
BiochemistryBlood	medical_diagnoses_P (0.0%)
BiochemistryBlood	medical_diagnoses_Q (0.0%)
BiochemistryBlood	medical_diagnoses_R (0.0%)
BiochemistryBlood	medical_diagnoses_S (0.0%)
BiochemistryBlood	medical_diagnoses_T (0.0%)
BiochemistryBlood	medical_diagnoses_U (0.0%)
BiochemistryBlood	medical_diagnoses_V (0.0%)
BiochemistryBlood	medical_diagnoses_W (0.0%)
BiochemistryBlood	medical_diagnoses_X (0.0%)
BiochemistryBlood	medical_diagnoses_A (0.0%)
BiochemistryUrine	medical_diagnoses_K (5.6%)	K44 Diaphragmatic hernia (.016); K80 Cholelithiasis (.015); K57 Diverticular disease of intestine (.012)
BiochemistryUrine	medical_diagnoses_E (1.4%)	E66 Obesity (.017)
BiochemistryUrine	medical_diagnoses_I (1.3%)	I84 Haemorrhoids (.013)
BiochemistryUrine	medical_diagnoses_M (1.3%)	M17 Gonarthrosis [arthrosis of knee] (.017)
BiochemistryUrine	medical_diagnoses_Y (0.0%)
BiochemistryUrine	medical_diagnoses_B (0.0%)
BiochemistryUrine	medical_diagnoses_C (0.0%)
BiochemistryUrine	medical_diagnoses_D (0.0%)
BiochemistryUrine	medical_diagnoses_F (0.0%)
BiochemistryUrine	medical_diagnoses_G (0.0%)
BiochemistryUrine	medical_diagnoses_H (0.0%)
BiochemistryUrine	medical_diagnoses_J (0.0%)
BiochemistryUrine	medical_diagnoses_L (0.0%)
BiochemistryUrine	medical_diagnoses_Z (0.0%)
BiochemistryUrine	medical_diagnoses_N (0.0%)
BiochemistryUrine	medical_diagnoses_O (0.0%)
BiochemistryUrine	medical_diagnoses_P (0.0%)
BiochemistryUrine	medical_diagnoses_Q (0.0%)
BiochemistryUrine	medical_diagnoses_R (0.0%)
BiochemistryUrine	medical_diagnoses_S (0.0%)
BiochemistryUrine	medical_diagnoses_T (0.0%)
BiochemistryUrine	medical_diagnoses_U (0.0%)
BiochemistryUrine	medical_diagnoses_V (0.0%)
BiochemistryUrine	medical_diagnoses_W (0.0%)
BiochemistryUrine	medical_diagnoses_X (0.0%)
BiochemistryUrine	medical_diagnoses_A (0.0%)
Brain	medical_diagnoses_Z (0.0%)
Brain	medical_diagnoses_Y (0.0%)
Brain	medical_diagnoses_B (0.0%)
Brain	medical_diagnoses_C (0.0%)
Brain	medical_diagnoses_D (0.0%)
Brain	medical_diagnoses_E (0.0%)
Brain	medical_diagnoses_F (0.0%)
Brain	medical_diagnoses_G (0.0%)
Brain	medical_diagnoses_H (0.0%)
Brain	medical_diagnoses_I (0.0%)
Brain	medical_diagnoses_J (0.0%)
Brain	medical_diagnoses_K (0.0%)
Brain	medical_diagnoses_L (0.0%)
Brain	medical_diagnoses_M (0.0%)
Brain	medical_diagnoses_N (0.0%)
Brain	medical_diagnoses_O (0.0%)
Brain	medical_diagnoses_P (0.0%)
Brain	medical_diagnoses_Q (0.0%)
Brain	medical_diagnoses_R (0.0%)
Brain	medical_diagnoses_S (0.0%)
Brain	medical_diagnoses_T (0.0%)
Brain	medical_diagnoses_U (0.0%)
Brain	medical_diagnoses_V (0.0%)
Brain	medical_diagnoses_W (0.0%)
Brain	medical_diagnoses_X (0.0%)
Brain	medical_diagnoses_A (0.0%)
BrainCognitive	medical_diagnoses_Z (0.0%)
BrainCognitive	medical_diagnoses_Y (0.0%)
BrainCognitive	medical_diagnoses_B (0.0%)
BrainCognitive	medical_diagnoses_C (0.0%)
BrainCognitive	medical_diagnoses_D (0.0%)
BrainCognitive	medical_diagnoses_E (0.0%)
BrainCognitive	medical_diagnoses_F (0.0%)
BrainCognitive	medical_diagnoses_G (0.0%)
BrainCognitive	medical_diagnoses_H (0.0%)
BrainCognitive	medical_diagnoses_I (0.0%)
BrainCognitive	medical_diagnoses_J (0.0%)
BrainCognitive	medical_diagnoses_K (0.0%)
BrainCognitive	medical_diagnoses_L (0.0%)
BrainCognitive	medical_diagnoses_M (0.0%)
BrainCognitive	medical_diagnoses_N (0.0%)
BrainCognitive	medical_diagnoses_O (0.0%)
BrainCognitive	medical_diagnoses_P (0.0%)
BrainCognitive	medical_diagnoses_Q (0.0%)
BrainCognitive	medical_diagnoses_R (0.0%)
BrainCognitive	medical_diagnoses_S (0.0%)
BrainCognitive	medical_diagnoses_T (0.0%)
BrainCognitive	medical_diagnoses_U (0.0%)
BrainCognitive	medical_diagnoses_V (0.0%)
BrainCognitive	medical_diagnoses_W (0.0%)
BrainCognitive	medical_diagnoses_X (0.0%)
BrainCognitive	medical_diagnoses_A (0.0%)
BrainMRI	medical_diagnoses_Z (0.0%)
BrainMRI	medical_diagnoses_Y (0.0%)
BrainMRI	medical_diagnoses_B (0.0%)
BrainMRI	medical_diagnoses_C (0.0%)
BrainMRI	medical_diagnoses_D (0.0%)
BrainMRI	medical_diagnoses_E (0.0%)
BrainMRI	medical_diagnoses_F (0.0%)
BrainMRI	medical_diagnoses_G (0.0%)
BrainMRI	medical_diagnoses_H (0.0%)
BrainMRI	medical_diagnoses_I (0.0%)
BrainMRI	medical_diagnoses_J (0.0%)
BrainMRI	medical_diagnoses_K (0.0%)
BrainMRI	medical_diagnoses_L (0.0%)
BrainMRI	medical_diagnoses_M (0.0%)
BrainMRI	medical_diagnoses_N (0.0%)
BrainMRI	medical_diagnoses_O (0.0%)
BrainMRI	medical_diagnoses_P (0.0%)
BrainMRI	medical_diagnoses_Q (0.0%)
BrainMRI	medical_diagnoses_R (0.0%)
BrainMRI	medical_diagnoses_S (0.0%)
BrainMRI	medical_diagnoses_T (0.0%)
BrainMRI	medical_diagnoses_U (0.0%)
BrainMRI	medical_diagnoses_V (0.0%)
BrainMRI	medical_diagnoses_W (0.0%)
BrainMRI	medical_diagnoses_X (0.0%)
BrainMRI	medical_diagnoses_A (0.0%)
Eyes	medical_diagnoses_O (2.8%)	O70 Perineal laceration during delivery (.029); O80 Single spontaneous delivery (.019)
Eyes	medical_diagnoses_Z (2.4%)	Z37 Outcome of delivery (.044); Z35 Supervision of high-risk pregnancy (.020)
Eyes	medical_diagnoses_L (0.0%)
Eyes	medical_diagnoses_B (0.0%)
Eyes	medical_diagnoses_C (0.0%)
Eyes	medical_diagnoses_D (0.0%)
Eyes	medical_diagnoses_E (0.0%)
Eyes	medical_diagnoses_F (0.0%)
Eyes	medical_diagnoses_G (0.0%)
Eyes	medical_diagnoses_H (0.0%)
Eyes	medical_diagnoses_I (0.0%)
Eyes	medical_diagnoses_J (0.0%)
Eyes	medical_diagnoses_K (0.0%)
Eyes	medical_diagnoses_M (0.0%)
Eyes	medical_diagnoses_Y (0.0%)
Eyes	medical_diagnoses_N (0.0%)
Eyes	medical_diagnoses_P (0.0%)
Eyes	medical_diagnoses_Q (0.0%)
Eyes	medical_diagnoses_R (0.0%)
Eyes	medical_diagnoses_S (0.0%)
Eyes	medical_diagnoses_T (0.0%)
Eyes	medical_diagnoses_U (0.0%)
Eyes	medical_diagnoses_V (0.0%)
Eyes	medical_diagnoses_W (0.0%)
Eyes	medical_diagnoses_X (0.0%)
Eyes	medical_diagnoses_A (0.0%)
EyesAll	medical_diagnoses_Z (0.0%)
EyesAll	medical_diagnoses_Y (0.0%)
EyesAll	medical_diagnoses_B (0.0%)
EyesAll	medical_diagnoses_C (0.0%)
EyesAll	medical_diagnoses_D (0.0%)
EyesAll	medical_diagnoses_E (0.0%)
EyesAll	medical_diagnoses_F (0.0%)
EyesAll	medical_diagnoses_G (0.0%)
EyesAll	medical_diagnoses_H (0.0%)
EyesAll	medical_diagnoses_I (0.0%)
EyesAll	medical_diagnoses_J (0.0%)
EyesAll	medical_diagnoses_K (0.0%)
EyesAll	medical_diagnoses_L (0.0%)
EyesAll	medical_diagnoses_M (0.0%)
EyesAll	medical_diagnoses_N (0.0%)
EyesAll	medical_diagnoses_O (0.0%)
EyesAll	medical_diagnoses_P (0.0%)
EyesAll	medical_diagnoses_Q (0.0%)
EyesAll	medical_diagnoses_R (0.0%)
EyesAll	medical_diagnoses_S (0.0%)
EyesAll	medical_diagnoses_T (0.0%)
EyesAll	medical_diagnoses_U (0.0%)
EyesAll	medical_diagnoses_V (0.0%)
EyesAll	medical_diagnoses_W (0.0%)
EyesAll	medical_diagnoses_X (0.0%)
EyesAll	medical_diagnoses_A (0.0%)
EyesFundus	medical_diagnoses_O (4.2%)	O70 Perineal laceration during delivery (.026); O80 Single spontaneous delivery (.016); O03 Spontaneous abortion (.015)
EyesFundus	medical_diagnoses_Z (1.2%)	Z37 Outcome of delivery (.037)
EyesFundus	medical_diagnoses_L (0.0%)
EyesFundus	medical_diagnoses_B (0.0%)
EyesFundus	medical_diagnoses_C (0.0%)
EyesFundus	medical_diagnoses_D (0.0%)
EyesFundus	medical_diagnoses_E (0.0%)
EyesFundus	medical_diagnoses_F (0.0%)
EyesFundus	medical_diagnoses_G (0.0%)
EyesFundus	medical_diagnoses_H (0.0%)
EyesFundus	medical_diagnoses_I (0.0%)
EyesFundus	medical_diagnoses_J (0.0%)
EyesFundus	medical_diagnoses_K (0.0%)
EyesFundus	medical_diagnoses_M (0.0%)
EyesFundus	medical_diagnoses_Y (0.0%)
EyesFundus	medical_diagnoses_N (0.0%)
EyesFundus	medical_diagnoses_P (0.0%)
EyesFundus	medical_diagnoses_Q (0.0%)
EyesFundus	medical_diagnoses_R (0.0%)
EyesFundus	medical_diagnoses_S (0.0%)
EyesFundus	medical_diagnoses_T (0.0%)
EyesFundus	medical_diagnoses_U (0.0%)
EyesFundus	medical_diagnoses_V (0.0%)
EyesFundus	medical_diagnoses_W (0.0%)
EyesFundus	medical_diagnoses_X (0.0%)
EyesFundus	medical_diagnoses_A (0.0%)
EyesOCT	medical_diagnoses_O (4.2%)	O70 Perineal laceration during delivery (.019); O80 Single spontaneous delivery (.017); O63 Long labour (.016)
EyesOCT	medical_diagnoses_Z (2.4%)	Z37 Outcome of delivery (.034); Z35 Supervision of high-risk pregnancy (.017)
EyesOCT	medical_diagnoses_L (0.0%)
EyesOCT	medical_diagnoses_B (0.0%)
EyesOCT	medical_diagnoses_C (0.0%)
EyesOCT	medical_diagnoses_D (0.0%)
EyesOCT	medical_diagnoses_E (0.0%)
EyesOCT	medical_diagnoses_F (0.0%)
EyesOCT	medical_diagnoses_G (0.0%)
EyesOCT	medical_diagnoses_H (0.0%)
EyesOCT	medical_diagnoses_I (0.0%)
EyesOCT	medical_diagnoses_J (0.0%)
EyesOCT	medical_diagnoses_K (0.0%)
EyesOCT	medical_diagnoses_M (0.0%)
EyesOCT	medical_diagnoses_Y (0.0%)
EyesOCT	medical_diagnoses_N (0.0%)
EyesOCT	medical_diagnoses_P (0.0%)
EyesOCT	medical_diagnoses_Q (0.0%)
EyesOCT	medical_diagnoses_R (0.0%)
EyesOCT	medical_diagnoses_S (0.0%)
EyesOCT	medical_diagnoses_T (0.0%)
EyesOCT	medical_diagnoses_U (0.0%)
EyesOCT	medical_diagnoses_V (0.0%)
EyesOCT	medical_diagnoses_W (0.0%)
EyesOCT	medical_diagnoses_X (0.0%)
EyesOCT	medical_diagnoses_A (0.0%)
Hearing	medical_diagnoses_Z (0.0%)
Hearing	medical_diagnoses_Y (0.0%)
Hearing	medical_diagnoses_B (0.0%)
Hearing	medical_diagnoses_C (0.0%)
Hearing	medical_diagnoses_D (0.0%)
Hearing	medical_diagnoses_E (0.0%)
Hearing	medical_diagnoses_F (0.0%)
Hearing	medical_diagnoses_G (0.0%)
Hearing	medical_diagnoses_H (0.0%)
Hearing	medical_diagnoses_I (0.0%)
Hearing	medical_diagnoses_J (0.0%)
Hearing	medical_diagnoses_K (0.0%)
Hearing	medical_diagnoses_L (0.0%)
Hearing	medical_diagnoses_M (0.0%)
Hearing	medical_diagnoses_N (0.0%)
Hearing	medical_diagnoses_O (0.0%)
Hearing	medical_diagnoses_P (0.0%)
Hearing	medical_diagnoses_Q (0.0%)
Hearing	medical_diagnoses_R (0.0%)
Hearing	medical_diagnoses_S (0.0%)
Hearing	medical_diagnoses_T (0.0%)
Hearing	medical_diagnoses_U (0.0%)
Hearing	medical_diagnoses_V (0.0%)
Hearing	medical_diagnoses_W (0.0%)
Hearing	medical_diagnoses_X (0.0%)
Hearing	medical_diagnoses_A (0.0%)
Heart	medical_diagnoses_Z (0.0%)
Heart	medical_diagnoses_Y (0.0%)
Heart	medical_diagnoses_B (0.0%)
Heart	medical_diagnoses_C (0.0%)
Heart	medical_diagnoses_D (0.0%)
Heart	medical_diagnoses_E (0.0%)
Heart	medical_diagnoses_F (0.0%)
Heart	medical_diagnoses_G (0.0%)
Heart	medical_diagnoses_H (0.0%)
Heart	medical_diagnoses_I (0.0%)
Heart	medical_diagnoses_J (0.0%)
Heart	medical_diagnoses_K (0.0%)
Heart	medical_diagnoses_L (0.0%)
Heart	medical_diagnoses_M (0.0%)
Heart	medical_diagnoses_N (0.0%)
Heart	medical_diagnoses_O (0.0%)
Heart	medical_diagnoses_P (0.0%)
Heart	medical_diagnoses_Q (0.0%)
Heart	medical_diagnoses_R (0.0%)
Heart	medical_diagnoses_S (0.0%)
Heart	medical_diagnoses_T (0.0%)
Heart	medical_diagnoses_U (0.0%)
Heart	medical_diagnoses_V (0.0%)
Heart	medical_diagnoses_W (0.0%)
Heart	medical_diagnoses_X (0.0%)
Heart	medical_diagnoses_A (0.0%)
HeartECG	medical_diagnoses_Z (0.0%)
HeartECG	medical_diagnoses_Y (0.0%)
HeartECG	medical_diagnoses_B (0.0%)
HeartECG	medical_diagnoses_C (0.0%)
HeartECG	medical_diagnoses_D (0.0%)
HeartECG	medical_diagnoses_E (0.0%)
HeartECG	medical_diagnoses_F (0.0%)
HeartECG	medical_diagnoses_G (0.0%)
HeartECG	medical_diagnoses_H (0.0%)
HeartECG	medical_diagnoses_I (0.0%)
HeartECG	medical_diagnoses_J (0.0%)
HeartECG	medical_diagnoses_K (0.0%)
HeartECG	medical_diagnoses_L (0.0%)
HeartECG	medical_diagnoses_M (0.0%)
HeartECG	medical_diagnoses_N (0.0%)
HeartECG	medical_diagnoses_O (0.0%)
HeartECG	medical_diagnoses_P (0.0%)
HeartECG	medical_diagnoses_Q (0.0%)
HeartECG	medical_diagnoses_R (0.0%)
HeartECG	medical_diagnoses_S (0.0%)
HeartECG	medical_diagnoses_T (0.0%)
HeartECG	medical_diagnoses_U (0.0%)
HeartECG	medical_diagnoses_V (0.0%)
HeartECG	medical_diagnoses_W (0.0%)
HeartECG	medical_diagnoses_X (0.0%)
HeartECG	medical_diagnoses_A (0.0%)
HeartMRI	medical_diagnoses_O (4.2%)	O70 Perineal laceration during delivery (.026); O68 Labour and delivery complicated by foetal stress [distress] (.025); O63 Long labour (.025)
HeartMRI	medical_diagnoses_Z (1.2%)	Z37 Outcome of delivery (.037)
HeartMRI	medical_diagnoses_L (0.0%)
HeartMRI	medical_diagnoses_B (0.0%)
HeartMRI	medical_diagnoses_C (0.0%)
HeartMRI	medical_diagnoses_D (0.0%)
HeartMRI	medical_diagnoses_E (0.0%)
HeartMRI	medical_diagnoses_F (0.0%)
HeartMRI	medical_diagnoses_G (0.0%)
HeartMRI	medical_diagnoses_H (0.0%)
HeartMRI	medical_diagnoses_I (0.0%)
HeartMRI	medical_diagnoses_J (0.0%)
HeartMRI	medical_diagnoses_K (0.0%)
HeartMRI	medical_diagnoses_M (0.0%)
HeartMRI	medical_diagnoses_Y (0.0%)
HeartMRI	medical_diagnoses_N (0.0%)
HeartMRI	medical_diagnoses_P (0.0%)
HeartMRI	medical_diagnoses_Q (0.0%)
HeartMRI	medical_diagnoses_R (0.0%)
HeartMRI	medical_diagnoses_S (0.0%)
HeartMRI	medical_diagnoses_T (0.0%)
HeartMRI	medical_diagnoses_U (0.0%)
HeartMRI	medical_diagnoses_V (0.0%)
HeartMRI	medical_diagnoses_W (0.0%)
HeartMRI	medical_diagnoses_X (0.0%)
HeartMRI	medical_diagnoses_A (0.0%)
ImmuneSystem	medical_diagnoses_M (1.3%)	M81 Osteoporosis without pathological fracture (.007)
ImmuneSystem	medical_diagnoses_D (1.2%)	D56 Thalassaemia (.009)
ImmuneSystem	medical_diagnoses_Y (0.0%)
ImmuneSystem	medical_diagnoses_B (0.0%)
ImmuneSystem	medical_diagnoses_C (0.0%)
ImmuneSystem	medical_diagnoses_E (0.0%)
ImmuneSystem	medical_diagnoses_F (0.0%)
ImmuneSystem	medical_diagnoses_G (0.0%)
ImmuneSystem	medical_diagnoses_H (0.0%)
ImmuneSystem	medical_diagnoses_I (0.0%)
ImmuneSystem	medical_diagnoses_J (0.0%)
ImmuneSystem	medical_diagnoses_K (0.0%)
ImmuneSystem	medical_diagnoses_L (0.0%)
ImmuneSystem	medical_diagnoses_Z (0.0%)
ImmuneSystem	medical_diagnoses_N (0.0%)
ImmuneSystem	medical_diagnoses_O (0.0%)
ImmuneSystem	medical_diagnoses_P (0.0%)
ImmuneSystem	medical_diagnoses_Q (0.0%)
ImmuneSystem	medical_diagnoses_R (0.0%)
ImmuneSystem	medical_diagnoses_S (0.0%)
ImmuneSystem	medical_diagnoses_T (0.0%)
ImmuneSystem	medical_diagnoses_U (0.0%)
ImmuneSystem	medical_diagnoses_V (0.0%)
ImmuneSystem	medical_diagnoses_W (0.0%)
ImmuneSystem	medical_diagnoses_X (0.0%)
ImmuneSystem	medical_diagnoses_A (0.0%)
Lungs	medical_diagnoses_O (12.5%)	O70 Perineal laceration during delivery (.028); O80 Single spontaneous delivery (.018); O48 Prolonged pregnancy (.012)
Lungs	medical_diagnoses_Z (4.8%)	Z37 Outcome of delivery (.028); Z34 Supervision of normal pregnancy (.010); Z36 Antenatal screening (.008)
Lungs	medical_diagnoses_K (1.4%)	K40 Inguinal hernia (.007)
Lungs	medical_diagnoses_F (1.4%)	F64 Gender identity disorders (.010)
Lungs	medical_diagnoses_I (1.3%)	I83 Varicose veins of lower extremities (.008)
Lungs	medical_diagnoses_M (1.3%)	M23 Internal derangement of knee (.010)
Lungs	medical_diagnoses_W (1.2%)	W02 Fall involving ice-skates, skis, roller-skates or skateboards (.008)
Lungs	medical_diagnoses_V (1.2%)	V18 Pedal cyclist injured in noncollision transport accident (.011)
Lungs	medical_diagnoses_C (1.1%)	C61 Malignant neoplasm of prostate (.008)
Lungs	medical_diagnoses_T (0.0%)
Lungs	medical_diagnoses_B (0.0%)
Lungs	medical_diagnoses_D (0.0%)
Lungs	medical_diagnoses_E (0.0%)
Lungs	medical_diagnoses_X (0.0%)
Lungs	medical_diagnoses_G (0.0%)
Lungs	medical_diagnoses_H (0.0%)
Lungs	medical_diagnoses_J (0.0%)
Lungs	medical_diagnoses_S (0.0%)
Lungs	medical_diagnoses_L (0.0%)
Lungs	medical_diagnoses_Y (0.0%)
Lungs	medical_diagnoses_N (0.0%)
Lungs	medical_diagnoses_U (0.0%)
Lungs	medical_diagnoses_P (0.0%)
Lungs	medical_diagnoses_Q (0.0%)
Lungs	medical_diagnoses_R (0.0%)
Lungs	medical_diagnoses_A (0.0%)
Musculoskeletal	medical_diagnoses_Z (1.2%)	Z37 Outcome of delivery (.033)
Musculoskeletal	medical_diagnoses_Y (0.0%)
Musculoskeletal	medical_diagnoses_B (0.0%)
Musculoskeletal	medical_diagnoses_C (0.0%)
Musculoskeletal	medical_diagnoses_D (0.0%)
Musculoskeletal	medical_diagnoses_E (0.0%)
Musculoskeletal	medical_diagnoses_F (0.0%)
Musculoskeletal	medical_diagnoses_G (0.0%)
Musculoskeletal	medical_diagnoses_H (0.0%)
Musculoskeletal	medical_diagnoses_I (0.0%)
Musculoskeletal	medical_diagnoses_J (0.0%)
Musculoskeletal	medical_diagnoses_K (0.0%)
Musculoskeletal	medical_diagnoses_L (0.0%)
Musculoskeletal	medical_diagnoses_M (0.0%)
Musculoskeletal	medical_diagnoses_N (0.0%)
Musculoskeletal	medical_diagnoses_O (0.0%)
Musculoskeletal	medical_diagnoses_P (0.0%)
Musculoskeletal	medical_diagnoses_Q (0.0%)
Musculoskeletal	medical_diagnoses_R (0.0%)
Musculoskeletal	medical_diagnoses_S (0.0%)
Musculoskeletal	medical_diagnoses_T (0.0%)
Musculoskeletal	medical_diagnoses_U (0.0%)
Musculoskeletal	medical_diagnoses_V (0.0%)
Musculoskeletal	medical_diagnoses_W (0.0%)
Musculoskeletal	medical_diagnoses_X (0.0%)
Musculoskeletal	medical_diagnoses_A (0.0%)
MusculoskeletalFullBody	medical_diagnoses_Z (1.2%)	Z37 Outcome of delivery (.023)
MusculoskeletalFullBody	medical_diagnoses_Y (0.0%)
MusculoskeletalFullBody	medical_diagnoses_B (0.0%)
MusculoskeletalFullBody	medical_diagnoses_C (0.0%)
MusculoskeletalFullBody	medical_diagnoses_D (0.0%)
MusculoskeletalFullBody	medical_diagnoses_E (0.0%)
MusculoskeletalFullBody	medical_diagnoses_F (0.0%)
MusculoskeletalFullBody	medical_diagnoses_G (0.0%)
MusculoskeletalFullBody	medical_diagnoses_H (0.0%)
MusculoskeletalFullBody	medical_diagnoses_I (0.0%)
MusculoskeletalFullBody	medical_diagnoses_J (0.0%)
MusculoskeletalFullBody	medical_diagnoses_K (0.0%)
MusculoskeletalFullBody	medical_diagnoses_L (0.0%)
MusculoskeletalFullBody	medical_diagnoses_M (0.0%)
MusculoskeletalFullBody	medical_diagnoses_N (0.0%)
MusculoskeletalFullBody	medical_diagnoses_O (0.0%)
MusculoskeletalFullBody	medical_diagnoses_P (0.0%)
MusculoskeletalFullBody	medical_diagnoses_Q (0.0%)
MusculoskeletalFullBody	medical_diagnoses_R (0.0%)
MusculoskeletalFullBody	medical_diagnoses_S (0.0%)
MusculoskeletalFullBody	medical_diagnoses_T (0.0%)
MusculoskeletalFullBody	medical_diagnoses_U (0.0%)
MusculoskeletalFullBody	medical_diagnoses_V (0.0%)
MusculoskeletalFullBody	medical_diagnoses_W (0.0%)
MusculoskeletalFullBody	medical_diagnoses_X (0.0%)
MusculoskeletalFullBody	medical_diagnoses_A (0.0%)
MusculoskeletalHips	medical_diagnoses_O (2.8%)	O70 Perineal laceration during delivery (.030); O80 Single spontaneous delivery (.022)
MusculoskeletalHips	medical_diagnoses_Z (1.2%)	Z37 Outcome of delivery (.043)
MusculoskeletalHips	medical_diagnoses_L (0.0%)
MusculoskeletalHips	medical_diagnoses_B (0.0%)
MusculoskeletalHips	medical_diagnoses_C (0.0%)
MusculoskeletalHips	medical_diagnoses_D (0.0%)
MusculoskeletalHips	medical_diagnoses_E (0.0%)
MusculoskeletalHips	medical_diagnoses_F (0.0%)
MusculoskeletalHips	medical_diagnoses_G (0.0%)
MusculoskeletalHips	medical_diagnoses_H (0.0%)
MusculoskeletalHips	medical_diagnoses_I (0.0%)
MusculoskeletalHips	medical_diagnoses_J (0.0%)
MusculoskeletalHips	medical_diagnoses_K (0.0%)
MusculoskeletalHips	medical_diagnoses_M (0.0%)
MusculoskeletalHips	medical_diagnoses_Y (0.0%)
MusculoskeletalHips	medical_diagnoses_N (0.0%)
MusculoskeletalHips	medical_diagnoses_P (0.0%)
MusculoskeletalHips	medical_diagnoses_Q (0.0%)
MusculoskeletalHips	medical_diagnoses_R (0.0%)
MusculoskeletalHips	medical_diagnoses_S (0.0%)
MusculoskeletalHips	medical_diagnoses_T (0.0%)
MusculoskeletalHips	medical_diagnoses_U (0.0%)
MusculoskeletalHips	medical_diagnoses_V (0.0%)
MusculoskeletalHips	medical_diagnoses_W (0.0%)
MusculoskeletalHips	medical_diagnoses_X (0.0%)
MusculoskeletalHips	medical_diagnoses_A (0.0%)
MusculoskeletalKnees	medical_diagnoses_O (1.4%)	O70 Perineal laceration during delivery (.023)
MusculoskeletalKnees	medical_diagnoses_Z (1.2%)	Z37 Outcome of delivery (.036)
MusculoskeletalKnees	medical_diagnoses_L (0.0%)
MusculoskeletalKnees	medical_diagnoses_B (0.0%)
MusculoskeletalKnees	medical_diagnoses_C (0.0%)
MusculoskeletalKnees	medical_diagnoses_D (0.0%)
MusculoskeletalKnees	medical_diagnoses_E (0.0%)
MusculoskeletalKnees	medical_diagnoses_F (0.0%)
MusculoskeletalKnees	medical_diagnoses_G (0.0%)
MusculoskeletalKnees	medical_diagnoses_H (0.0%)
MusculoskeletalKnees	medical_diagnoses_I (0.0%)
MusculoskeletalKnees	medical_diagnoses_J (0.0%)
MusculoskeletalKnees	medical_diagnoses_K (0.0%)
MusculoskeletalKnees	medical_diagnoses_M (0.0%)
MusculoskeletalKnees	medical_diagnoses_Y (0.0%)
MusculoskeletalKnees	medical_diagnoses_N (0.0%)
MusculoskeletalKnees	medical_diagnoses_P (0.0%)
MusculoskeletalKnees	medical_diagnoses_Q (0.0%)
MusculoskeletalKnees	medical_diagnoses_R (0.0%)
MusculoskeletalKnees	medical_diagnoses_S (0.0%)
MusculoskeletalKnees	medical_diagnoses_T (0.0%)
MusculoskeletalKnees	medical_diagnoses_U (0.0%)
MusculoskeletalKnees	medical_diagnoses_V (0.0%)
MusculoskeletalKnees	medical_diagnoses_W (0.0%)
MusculoskeletalKnees	medical_diagnoses_X (0.0%)
MusculoskeletalKnees	medical_diagnoses_A (0.0%)
MusculoskeletalScalars	medical_diagnoses_M (2.6%)	M23 Internal derangement of knee (.007); M72 Fibroblastic disorders (.007)
MusculoskeletalScalars	medical_diagnoses_L (1.5%)	L82 Seborrhoeic keratosis (.007)
MusculoskeletalScalars	medical_diagnoses_O (1.4%)	O70 Perineal laceration during delivery (.008)
MusculoskeletalScalars	medical_diagnoses_C (1.1%)	C43 Malignant melanoma of skin (.006)
MusculoskeletalScalars	medical_diagnoses_B (0.0%)
MusculoskeletalScalars	medical_diagnoses_D (0.0%)
MusculoskeletalScalars	medical_diagnoses_E (0.0%)
MusculoskeletalScalars	medical_diagnoses_F (0.0%)
MusculoskeletalScalars	medical_diagnoses_G (0.0%)
MusculoskeletalScalars	medical_diagnoses_H (0.0%)
MusculoskeletalScalars	medical_diagnoses_I (0.0%)
MusculoskeletalScalars	medical_diagnoses_J (0.0%)
MusculoskeletalScalars	medical_diagnoses_K (0.0%)
MusculoskeletalScalars	medical_diagnoses_Z (0.0%)
MusculoskeletalScalars	medical_diagnoses_Y (0.0%)
MusculoskeletalScalars	medical_diagnoses_N (0.0%)
MusculoskeletalScalars	medical_diagnoses_P (0.0%)
MusculoskeletalScalars	medical_diagnoses_Q (0.0%)
MusculoskeletalScalars	medical_diagnoses_R (0.0%)
MusculoskeletalScalars	medical_diagnoses_S (0.0%)
MusculoskeletalScalars	medical_diagnoses_T (0.0%)
MusculoskeletalScalars	medical_diagnoses_U (0.0%)
MusculoskeletalScalars	medical_diagnoses_V (0.0%)
MusculoskeletalScalars	medical_diagnoses_W (0.0%)
MusculoskeletalScalars	medical_diagnoses_X (0.0%)
MusculoskeletalScalars	medical_diagnoses_A (0.0%)
MusculoskeletalSpine	medical_diagnoses_Z (0.0%)
MusculoskeletalSpine	medical_diagnoses_Y (0.0%)
MusculoskeletalSpine	medical_diagnoses_B (0.0%)
MusculoskeletalSpine	medical_diagnoses_C (0.0%)
MusculoskeletalSpine	medical_diagnoses_D (0.0%)
MusculoskeletalSpine	medical_diagnoses_E (0.0%)
MusculoskeletalSpine	medical_diagnoses_F (0.0%)
MusculoskeletalSpine	medical_diagnoses_G (0.0%)
MusculoskeletalSpine	medical_diagnoses_H (0.0%)
MusculoskeletalSpine	medical_diagnoses_I (0.0%)
MusculoskeletalSpine	medical_diagnoses_J (0.0%)
MusculoskeletalSpine	medical_diagnoses_K (0.0%)
MusculoskeletalSpine	medical_diagnoses_L (0.0%)
MusculoskeletalSpine	medical_diagnoses_M (0.0%)
MusculoskeletalSpine	medical_diagnoses_N (0.0%)
MusculoskeletalSpine	medical_diagnoses_O (0.0%)
MusculoskeletalSpine	medical_diagnoses_P (0.0%)
MusculoskeletalSpine	medical_diagnoses_Q (0.0%)
MusculoskeletalSpine	medical_diagnoses_R (0.0%)
MusculoskeletalSpine	medical_diagnoses_S (0.0%)
MusculoskeletalSpine	medical_diagnoses_T (0.0%)
MusculoskeletalSpine	medical_diagnoses_U (0.0%)
MusculoskeletalSpine	medical_diagnoses_V (0.0%)
MusculoskeletalSpine	medical_diagnoses_W (0.0%)
MusculoskeletalSpine	medical_diagnoses_X (0.0%)
MusculoskeletalSpine	medical_diagnoses_A (0.0%)
PhysicalActivity	medical_diagnoses_Z (0.0%)
PhysicalActivity	medical_diagnoses_Y (0.0%)
PhysicalActivity	medical_diagnoses_B (0.0%)
PhysicalActivity	medical_diagnoses_C (0.0%)
PhysicalActivity	medical_diagnoses_D (0.0%)
PhysicalActivity	medical_diagnoses_E (0.0%)
PhysicalActivity	medical_diagnoses_F (0.0%)
PhysicalActivity	medical_diagnoses_G (0.0%)
PhysicalActivity	medical_diagnoses_H (0.0%)
PhysicalActivity	medical_diagnoses_I (0.0%)
PhysicalActivity	medical_diagnoses_J (0.0%)
PhysicalActivity	medical_diagnoses_K (0.0%)
PhysicalActivity	medical_diagnoses_L (0.0%)
PhysicalActivity	medical_diagnoses_M (0.0%)
PhysicalActivity	medical_diagnoses_N (0.0%)
PhysicalActivity	medical_diagnoses_O (0.0%)
PhysicalActivity	medical_diagnoses_P (0.0%)
PhysicalActivity	medical_diagnoses_Q (0.0%)
PhysicalActivity	medical_diagnoses_R (0.0%)
PhysicalActivity	medical_diagnoses_S (0.0%)
PhysicalActivity	medical_diagnoses_T (0.0%)
PhysicalActivity	medical_diagnoses_U (0.0%)
PhysicalActivity	medical_diagnoses_V (0.0%)
PhysicalActivity	medical_diagnoses_W (0.0%)
PhysicalActivity	medical_diagnoses_X (0.0%)
PhysicalActivity	medical_diagnoses_A (0.0%)
