## Supplementary material for "Analyzing the multidimensionality of biological aging with the tools of deep learning across diverse image-based and physiological indicators yields robust age predictors": Supplementary Table 21 - List of family history variables by subcategories for the Family History Phenotypes Wide Association Study [FWAS] .xlsx

### Sheet: Sheet1
Subcategory	Feature	Sub Field	Sample Size
FamilyHistory	Illnesses of father	Heart disease	7
FamilyHistory	Illnesses of father	Stroke	51
FamilyHistory	Illnesses of father	Lung cancer	3135
FamilyHistory	Illnesses of father	Bowel cancer	3555
FamilyHistory	Illnesses of father	Chronic bronchitis/emphysema	2015
FamilyHistory	Illnesses of father	High blood pressure	5288
FamilyHistory	Illnesses of father	Diabetes	7875
FamilyHistory	Illnesses of father	Alzheimer's disease/dementia	36324
FamilyHistory	Illnesses of father	Parkinson's disease	122418
FamilyHistory	Illnesses of father	Severe depression	529863
FamilyHistory	Illnesses of father	Prostate cancer	558102
FamilyHistory	Illnesses of mother	Heart disease	12
FamilyHistory	Illnesses of mother	Stroke	93
FamilyHistory	Illnesses of mother	Lung cancer	4647
FamilyHistory	Illnesses of mother	Bowel cancer	3575
FamilyHistory	Illnesses of mother	Breast cancer	3615
FamilyHistory	Illnesses of mother	Chronic bronchitis/emphysema	2211
FamilyHistory	Illnesses of mother	High blood pressure	6434
FamilyHistory	Illnesses of mother	Diabetes	33910
FamilyHistory	Illnesses of mother	Alzheimer's disease/dementia	120422
FamilyHistory	Illnesses of mother	Parkinson's disease	535605
FamilyHistory	Illnesses of mother	Severe depression	563630
FamilyHistory	Illnesses of siblings	None of the above1	1003
FamilyHistory	Illnesses of siblings	Prefer not to answer1	496200
FamilyHistory	Illnesses of siblings	Do not know1	8593
FamilyHistory	Illnesses of siblings	Heart disease	5
FamilyHistory	Illnesses of siblings	Stroke	27
FamilyHistory	Illnesses of siblings	Lung cancer	108
FamilyHistory	Illnesses of siblings	Bowel cancer	113
FamilyHistory	Illnesses of siblings	Breast cancer	497
FamilyHistory	Illnesses of siblings	Chronic bronchitis/emphysema	475
FamilyHistory	Illnesses of siblings	High blood pressure	1003
FamilyHistory	Illnesses of siblings	Diabetes	4687
FamilyHistory	Illnesses of siblings	Alzheimer's disease/dementia	18847
FamilyHistory	Illnesses of siblings	Parkinson's disease	51122
FamilyHistory	Illnesses of siblings	Severe depression	495640
FamilyHistory	Illnesses of siblings	Prostate cancer	496200
FamilyHistory	Illnesses of siblings	Do not know2	711
FamilyHistory	Illnesses of siblings	None of the above2	158
FamilyHistory	Illnesses of siblings	Prefer not to answer2	8593
FamilyHistory	Illnesses of adopted siblings	None of the above1	134
FamilyHistory	Illnesses of adopted siblings	Prefer not to answer1	75353
FamilyHistory	Illnesses of adopted siblings	Do not know1	241
FamilyHistory	Illnesses of adopted siblings	Heart disease	13
FamilyHistory	Illnesses of adopted siblings	Stroke	3235
FamilyHistory	Illnesses of adopted siblings	Lung cancer	3169
FamilyHistory	Illnesses of adopted siblings	Bowel cancer	20350
FamilyHistory	Illnesses of adopted siblings	Breast cancer	3135
FamilyHistory	Illnesses of adopted siblings	Chronic bronchitis/emphysema	97
FamilyHistory	Illnesses of adopted siblings	High blood pressure	241
FamilyHistory	Illnesses of adopted siblings	Diabetes	759
FamilyHistory	Illnesses of adopted siblings	Alzheimer's disease/dementia	7255
FamilyHistory	Illnesses of adopted siblings	Parkinson's disease	7255
FamilyHistory	Illnesses of adopted siblings	Severe depression	4196
FamilyHistory	Illnesses of adopted siblings	Prostate cancer	7263
FamilyHistory	Illnesses of adopted siblings	Do not know2	36
FamilyHistory	Illnesses of adopted siblings	None of the above2	30
FamilyHistory	Illnesses of adopted siblings	Prefer not to answer2	71916
FamilyHistory	Illnesses of adopted father	Heart disease	15
FamilyHistory	Illnesses of adopted father	Stroke	67
FamilyHistory	Illnesses of adopted father	Lung cancer	3332
FamilyHistory	Illnesses of adopted father	Bowel cancer	3482
FamilyHistory	Illnesses of adopted father	Chronic bronchitis/emphysema	257
FamilyHistory	Illnesses of adopted father	High blood pressure	255
FamilyHistory	Illnesses of adopted father	Diabetes	1164
FamilyHistory	Illnesses of adopted father	Alzheimer's disease/dementia	1176
FamilyHistory	Illnesses of adopted father	Parkinson's disease	4262
FamilyHistory	Illnesses of adopted father	Severe depression	8496
FamilyHistory	Illnesses of adopted father	Prostate cancer	8824
FamilyHistory	Illnesses of adopted mother	Heart disease	9
FamilyHistory	Illnesses of adopted mother	Stroke	32
FamilyHistory	Illnesses of adopted mother	Lung cancer	3768
FamilyHistory	Illnesses of adopted mother	Bowel cancer	3446
FamilyHistory	Illnesses of adopted mother	Breast cancer	3183
FamilyHistory	Illnesses of adopted mother	Chronic bronchitis/emphysema	3225
FamilyHistory	Illnesses of adopted mother	High blood pressure	358
FamilyHistory	Illnesses of adopted mother	Diabetes	3605
FamilyHistory	Illnesses of adopted mother	Alzheimer's disease/dementia	1441
FamilyHistory	Illnesses of adopted mother	Parkinson's disease	8907
FamilyHistory	Illnesses of adopted mother	Severe depression	9256
FamilyHistory	Illnesses of father	None of the above	3094
FamilyHistory	Illnesses of adopted father	None of the above	41
FamilyHistory	Illnesses of adopted mother	None of the above	72
FamilyHistory	Illnesses of mother	None of the above	3103
FamilyHistory	Illnesses of father	Prefer not to answer	9133
FamilyHistory	Illnesses of adopted father	Prefer not to answer	24109
FamilyHistory	Illnesses of adopted mother	Prefer not to answer	24901
FamilyHistory	Illnesses of mother	Prefer not to answer	10191
FamilyHistory	Illnesses of father	Do not know	3805
FamilyHistory	Illnesses of adopted father	Do not know	91
FamilyHistory	Illnesses of adopted mother	Do not know	91
FamilyHistory	Illnesses of mother	Do not know	3357
