## Supplementary material for "Analyzing the multidimensionality of biological aging with the tools of deep learning across diverse image-based and physiological indicators yields robust age predictors": Supplementary Table 24 - List of environmental variables by subcategories for the Environmental Wide Association Study [EWAS].xlsx

### Sheet: Sheet1
Subcategory	Feature	Sub Field	Sample Size
Alcohol	Alcohol intake frequency	-	572738
Alcohol	Average weekly red wine intake	-	571051
Alcohol	Average weekly champagne plus white wine intake	-	570767
Alcohol	Average weekly beer plus cider intake	-	571862
Alcohol	Average weekly spirits intake	-	570469
Alcohol	Average weekly fortified wine intake	-	571612
Alcohol	Alcohol usually taken with meals	-	572623
Alcohol	Average monthly red wine intake	-	572762
Alcohol	Average monthly champagne plus white wine intake	-	572715
Alcohol	Average monthly beer plus cider intake	-	572927
Alcohol	Average monthly spirits intake	-	572699
Alcohol	Average monthly fortified wine intake	-	572949
Alcohol	Average monthly intake of other alcoholic drinks	-	573007
Alcohol	Average weekly intake of other alcoholic drinks	-	572887
Alcohol	Alcohol drinker status	-	572584
Alcohol	Reason for reducing amount of alcohol drunk	Prefer not to answer	241284
Alcohol	Reason for reducing amount of alcohol drunk	Do not know	239688
Alcohol	Reason for reducing amount of alcohol drunk	Illness or ill health	239688
Alcohol	Reason for reducing amount of alcohol drunk	Doctor's advice	239688
Alcohol	Reason for reducing amount of alcohol drunk	Health precaution	239688
Alcohol	Reason for reducing amount of alcohol drunk	Financial reasons	239688
Alcohol	Reason for reducing amount of alcohol drunk	Other reason	239688
Alcohol	Reason former drinker stopped drinking alcohol	Prefer not to answer	43019
Alcohol	Reason former drinker stopped drinking alcohol	Do not know	20361
Alcohol	Reason former drinker stopped drinking alcohol	Illness or ill health	20361
Alcohol	Reason former drinker stopped drinking alcohol	Doctor's advice	20361
Alcohol	Reason former drinker stopped drinking alcohol	Health precaution	20361
Alcohol	Reason former drinker stopped drinking alcohol	Financial reasons	20361
Alcohol	Reason former drinker stopped drinking alcohol	Other reason	20361
Diet	Cooked vegetable intake	-	566284
Diet	Salad / raw vegetable intake	-	565984
Diet	Fresh fruit intake	-	570910
Diet	Dried fruit intake	-	566941
Diet	Oily fish intake	-	570079
Diet	Non-oily fish intake	-	570411
Diet	Processed meat intake	-	571975
Diet	Poultry intake	-	572140
Diet	Beef intake	-	570826
Diet	Lamb/mutton intake	-	569590
Diet	Pork intake	-	569797
Diet	Cheese intake	-	558220
Diet	Bread intake	-	563121
Diet	Cereal intake	-	571105
Diet	Salt added to food	-	573126
Diet	Tea intake	-	572012
Diet	Hot drink temperature	-	573017
Diet	Water intake	-	569193
Diet	Variation in diet	-	566984
Diet	Milk type used	Prefer not to answer	573281
Diet	Milk type used	Do not know	573281
Diet	Milk type used	Full cream	573281
Diet	Milk type used	Semi-skimmed	573281
Diet	Milk type used	Skimmed	573281
Diet	Milk type used	Soya	573281
Diet	Milk type used	Other type of milk	573281
Diet	Milk type used	Never/rarely have milk	573281
Diet	Spread type	Prefer not to answer	569594
Diet	Spread type	Do not know	569594
Diet	Spread type	Never/rarely use spread	569594
Diet	Spread type	Butter/spreadable butter	569594
Diet	Spread type	Flora Pro-Active/Benecol	569594
Diet	Spread type	Other type of spread/margarine	569594
Diet	Bread type	Prefer not to answer	550121
Diet	Bread type	Do not know	549970
Diet	Bread type	White	549970
Diet	Bread type	Brown	549970
Diet	Bread type	Wholemeal or wholegrain	549970
Diet	Bread type	Other type of bread	549970
Diet	Cereal type	Prefer not to answer	474370
Diet	Cereal type	Do not know	473821
Diet	Cereal type	Bran cereal (e	473821
Diet	Cereal type	Biscuit cereal (e	473821
Diet	Cereal type	Oat cereal (e	473821
Diet	Cereal type	Muesli	473821
Diet	Cereal type	Other (e	473821
Diet	Non-butter spread type details	Prefer not to answer	289432
Diet	Non-butter spread type details	Do not know	287275
Diet	Non-butter spread type details	Flora Pro-Active or Benecol	287275
Diet	Non-butter spread type details	Soft (tub) margarine	287275
Diet	Non-butter spread type details	Hard (block) margarine	287275
Diet	Non-butter spread type details	Olive oil based spread (eg: Bertolli)	287275
Diet	Non-butter spread type details	Polyunsaturated/sunflower oil based spread (eg: Flora)	287275
Diet	Non-butter spread type details	Other low or reduced fat spread	287275
Diet	Non-butter spread type details	Other type of spread/margarine	287275
Diet	Never eat eggs, dairy, wheat, sugar	Prefer not to answer	569594
Diet	Never eat eggs, dairy, wheat, sugar	Eggs or foods containing eggs	569594
Diet	Never eat eggs, dairy, wheat, sugar	Dairy products	15725
Diet	Never eat eggs, dairy, wheat, sugar	Wheat products	4703
Diet	Never eat eggs, dairy, wheat, sugar	Sugar or foods/drinks containing sugar	498
Diet	Never eat eggs, dairy, wheat, sugar	I eat all of the above	569594
Diet	Coffee type	Prefer not to answer	445560
Diet	Coffee type	Do not know	445560
Diet	Coffee type	Decaffeinated coffee (any type)	445560
Diet	Coffee type	Instant coffee	445560
Diet	Coffee type	Ground coffee (include espresso, filter etc)	445560
Diet	Coffee type	Other type of coffee	445560
Diet	Major dietary changes in the last 5 years	Prefer not to answer	573364
Diet	Major dietary changes in the last 5 years	No	573364
Diet	Major dietary changes in the last 5 years	Yes, because of illness	573364
Diet	Major dietary changes in the last 5 years	Yes, because of other reasons	573364
ElectronicDevices	Length of mobile phone use	-	565585
ElectronicDevices	Weekly usage of mobile phone in last 3 months	-	566213
ElectronicDevices	Hands-free device/speakerphone use with mobile phone in last 3 month	-	568171
ElectronicDevices	Difference in mobile phone use compared to two years previously	-	568062
ElectronicDevices	Plays computer games	-	572469
ElectronicDevices	Usual side of head for mobile phone use	Prefer not to answer	488233
ElectronicDevices	Usual side of head for mobile phone use	Do not know	488233
ElectronicDevices	Usual side of head for mobile phone use	Left	488233
ElectronicDevices	Usual side of head for mobile phone use	Right	488233
ElectronicDevices	Usual side of head for mobile phone use	Equally left and right	488233
Medication	Medication for cholesterol, blood pressure or diabetes	None of the above	261783
Medication	Medication for cholesterol, blood pressure or diabetes	Prefer not to answer	263336
Medication	Medication for cholesterol, blood pressure or diabetes	Do not know	261783
Medication	Medication for cholesterol, blood pressure or diabetes	Cholesterol lowering medication	569538
Medication	Medication for cholesterol, blood pressure or diabetes	Blood pressure medication	69381
Medication	Medication for cholesterol, blood pressure or diabetes	Insulin	4797
Medication	Medication for cholesterol, blood pressure, diabetes, or take exogenous hormones	None of the above	307755
Medication	Medication for cholesterol, blood pressure, diabetes, or take exogenous hormones	Prefer not to answer	307755
Medication	Medication for cholesterol, blood pressure, diabetes, or take exogenous hormones	Do not know	307755
Medication	Medication for cholesterol, blood pressure, diabetes, or take exogenous hormones	Hormone replacement therapy	113
Medication	Medication for cholesterol, blood pressure, diabetes, or take exogenous hormones	Oral contraceptive pill or minipill	1655
Medication	Medication for pain relief, constipation, heartburn	None of the above	569559
Medication	Medication for pain relief, constipation, heartburn	Prefer not to answer	569559
Medication	Medication for pain relief, constipation, heartburn	Do not know	569559
Medication	Medication for pain relief, constipation, heartburn	Aspirin	569559
Medication	Medication for pain relief, constipation, heartburn	Ibuprofen (e	80746
Medication	Medication for pain relief, constipation, heartburn	Paracetamol	15140
Medication	Medication for pain relief, constipation, heartburn	Ranitidine (e	1850
Medication	Medication for pain relief, constipation, heartburn	Omeprazole (e	171
Medication	Medication for pain relief, constipation, heartburn	Laxatives (e	30
Medication	Vitamin and mineral supplements	None of the above	569559
Medication	Vitamin and mineral supplements	Prefer not to answer	569559
Medication	Vitamin and mineral supplements	Vitamin A	569559
Medication	Vitamin and mineral supplements	Vitamin B	45329
Medication	Vitamin and mineral supplements	Vitamin C	17455
Medication	Vitamin and mineral supplements	Vitamin D	8920
Medication	Vitamin and mineral supplements	Vitamin E	5891
Medication	Vitamin and mineral supplements	Folic acid or Folate (Vit B9)	3958
Medication	Vitamin and mineral supplements	Multivitamins +/- minerals	1865
Medication	Mineral and other dietary supplements	None of the above	569558
Medication	Mineral and other dietary supplements	Prefer not to answer	569558
Medication	Mineral and other dietary supplements	Fish oil (including cod liver oil)	569558
Medication	Mineral and other dietary supplements	Glucosamine	96215
Medication	Mineral and other dietary supplements	Calcium	25521
Medication	Mineral and other dietary supplements	Zinc	8217
Medication	Mineral and other dietary supplements	Iron	3271
Medication	Mineral and other dietary supplements	Selenium	1324
PhysicalActivityQuestionnaire	Number of days/week walked 10+ minutes	-	565297
PhysicalActivityQuestionnaire	Duration of walks	-	515935
PhysicalActivityQuestionnaire	Number of days/week of moderate physical activity 10+ minutes	-	545201
PhysicalActivityQuestionnaire	Duration of moderate activity	-	526755
PhysicalActivityQuestionnaire	Number of days/week of vigorous physical activity 10+ minutes	-	545181
PhysicalActivityQuestionnaire	Duration of vigorous activity	-	545389
PhysicalActivityQuestionnaire	Usual walking pace	-	572868
PhysicalActivityQuestionnaire	Frequency of stair climbing in last 4 weeks	-	570124
PhysicalActivityQuestionnaire	Frequency of walking for pleasure in last 4 weeks	-	571589
PhysicalActivityQuestionnaire	Duration walking for pleasure	-	571446
PhysicalActivityQuestionnaire	Frequency of strenuous sports in last 4 weeks	-	572730
PhysicalActivityQuestionnaire	Duration of strenuous sports	-	572794
PhysicalActivityQuestionnaire	Frequency of light DIY in last 4 weeks	-	563836
PhysicalActivityQuestionnaire	Duration of light DIY	-	562530
PhysicalActivityQuestionnaire	Time spent watching television (TV)	-	568648
PhysicalActivityQuestionnaire	Time spent using computer	-	564669
PhysicalActivityQuestionnaire	Time spent driving	-	563693
PhysicalActivityQuestionnaire	Drive faster than motorway speed limit	-	556975
PhysicalActivityQuestionnaire	Frequency of heavy DIY in last 4 weeks	-	556248
PhysicalActivityQuestionnaire	Duration of heavy DIY	-	556669
PhysicalActivityQuestionnaire	Frequency of other exercises in last 4 weeks	-	570490
PhysicalActivityQuestionnaire	Duration of other exercises	-	570788
PhysicalActivityQuestionnaire	Types of physical activity in last 4 weeks	None of the above	567882
PhysicalActivityQuestionnaire	Types of physical activity in last 4 weeks	Prefer not to answer	567882
PhysicalActivityQuestionnaire	Types of physical activity in last 4 weeks	Walking for pleasure (not as a means of transport)	567882
PhysicalActivityQuestionnaire	Types of physical activity in last 4 weeks	Other exercises (eg: swimming, cycling, keep fit, bowling)	408519
PhysicalActivityQuestionnaire	Types of physical activity in last 4 weeks	Strenuous sports	233590
PhysicalActivityQuestionnaire	Types of physical activity in last 4 weeks	Light DIY (eg: pruning, watering the lawn)	80527
PhysicalActivityQuestionnaire	Types of physical activity in last 4 weeks	Heavy DIY (eg: weeding, lawn mowing, carpentry, digging)	14132
PhysicalActivityQuestionnaire	Types of transport used (excluding work)	None of the above	567601
PhysicalActivityQuestionnaire	Types of transport used (excluding work)	Prefer not to answer	567601
PhysicalActivityQuestionnaire	Types of transport used (excluding work)	Car/motor vehicle	567601
PhysicalActivityQuestionnaire	Types of transport used (excluding work)	Walk	267699
PhysicalActivityQuestionnaire	Types of transport used (excluding work)	Public transport	97213
PhysicalActivityQuestionnaire	Types of transport used (excluding work)	Cycle	8682
Sleep	Sleep duration	-	569850
Sleep	Getting up in morning	-	568543
Sleep	Morning/evening person (chronotype)	-	568006
Sleep	Nap during day	-	572347
Sleep	Sleeplessness / insomnia	-	572704
Sleep	Snoring	-	565838
Sleep	Daytime dozing / sleeping (narcolepsy)	-	570430
SunExposure	Time spend outdoors in summer	-	535219
SunExposure	Time spent outdoors in winter	-	535147
SunExposure	Skin colour	-	526023
SunExposure	Ease of skin tanning	-	515153
SunExposure	Childhood sunburn occasions	-	399645
SunExposure	Use of sun/uv protection	-	565258
SunExposure	Frequency of solarium/sunlamp use	-	560445
SunExposure	Hair colour (natural, before greying)	Prefer not to answer	533611
SunExposure	Hair colour (natural, before greying)	Do not know	533611
SunExposure	Hair colour (natural, before greying)	Blonde	533611
SunExposure	Hair colour (natural, before greying)	Red	533611
SunExposure	Hair colour (natural, before greying)	Light brown	533611
SunExposure	Hair colour (natural, before greying)	Dark brown	533611
SunExposure	Hair colour (natural, before greying)	Black	533611
SunExposure	Hair colour (natural, before greying)	Other	533611
SunExposure	Facial ageing	Prefer not to answer	566510
SunExposure	Facial ageing	Do not know	566510
SunExposure	Facial ageing	Younger than you are	566510
SunExposure	Facial ageing	Older than you are	566510
SunExposure	Facial ageing	About your age	566510
EarlyLifeFactors	Adopted as a child	-	568928
EarlyLifeFactors	Part of a multiple birth	-	524887
EarlyLifeFactors	Country of birth (UK/elsewhere)	Prefer not to answer	533612
EarlyLifeFactors	Country of birth (UK/elsewhere)	Do not know	570585
EarlyLifeFactors	Country of birth (UK/elsewhere)	England	533612
EarlyLifeFactors	Country of birth (UK/elsewhere)	Wales	533612
EarlyLifeFactors	Country of birth (UK/elsewhere)	Scotland	533612
EarlyLifeFactors	Country of birth (UK/elsewhere)	Northern Ireland	533612
EarlyLifeFactors	Country of birth (UK/elsewhere)	Republic of Ireland	533612
EarlyLifeFactors	Country of birth (UK/elsewhere)	Elsewhere	533612
EarlyLifeFactors	Breastfed as a baby	Prefer not to answer	533612
EarlyLifeFactors	Breastfed as a baby	Do not know	533612
EarlyLifeFactors	Breastfed as a baby	No	533612
EarlyLifeFactors	Breastfed as a baby	Yes	533612
EarlyLifeFactors	Comparative body size at age 10	Prefer not to answer	533612
EarlyLifeFactors	Comparative body size at age 10	Do not know	533612
EarlyLifeFactors	Comparative body size at age 10	Thinner	533612
EarlyLifeFactors	Comparative body size at age 10	Plumper	533612
EarlyLifeFactors	Comparative body size at age 10	About average	533612
EarlyLifeFactors	Comparative height size at age 10	Prefer not to answer	533612
EarlyLifeFactors	Comparative height size at age 10	Do not know	533612
EarlyLifeFactors	Comparative height size at age 10	Shorter	533612
EarlyLifeFactors	Comparative height size at age 10	Taller	533612
EarlyLifeFactors	Comparative height size at age 10	About average	533612
EarlyLifeFactors	Handedness (chirality/laterality)	Prefer not to answer	533612
EarlyLifeFactors	Handedness (chirality/laterality)	Right-handed	533612
EarlyLifeFactors	Handedness (chirality/laterality)	Left-handed	533612
EarlyLifeFactors	Handedness (chirality/laterality)	Use both right and left hands equally	533612
EarlyLifeFactors	Maternal smoking around birth	Prefer not to answer	525797
EarlyLifeFactors	Maternal smoking around birth	Do not know	525797
EarlyLifeFactors	Maternal smoking around birth	No	525797
EarlyLifeFactors	Maternal smoking around birth	Yes	525797
Smoking	Smoking/smokers in household	-	528456
Smoking	Exposure to tobacco smoke at home	-	520783
Smoking	Exposure to tobacco smoke outside home	-	487471
Smoking	Age started smoking in former smokers	-	573059
Smoking	Age started smoking in current smokers	-	573298
Smoking	Number of cigarettes currently smoked daily (current cigarette smokers)	-	573464
Smoking	Time from waking to first cigarette	-	573526
Smoking	Difficulty not smoking for 1 day	-	573659
Smoking	Ever smoked	-	571582
Smoking	Pack years of smoking	-	573792
Smoking	Pack years adult smoking as proportion of life span exposed to smoking	-	573792
Smoking	Smoking status	Prefer not to answer	573792
Smoking	Smoking status	Never	573792
Smoking	Smoking status	Previous	573792
Smoking	Smoking status	Current	573792
Smoking	Current tobacco smoking	Prefer not to answer	573792
Smoking	Current tobacco smoking	No	573792
Smoking	Current tobacco smoking	Yes, on most or all days	573792
Smoking	Current tobacco smoking	Only occasionally	573792
Smoking	Past tobacco smoking	Prefer not to answer	532853
Smoking	Past tobacco smoking	Smoked on most or all days	532853
Smoking	Past tobacco smoking	Smoked occasionally	532853
Smoking	Past tobacco smoking	Just tried once or twice	532853
Smoking	Past tobacco smoking	I have never smoked	532853
