## Supplementary material for "Analyzing the multidimensionality of biological aging with the tools of deep learning across diverse image-based and physiological indicators yields robust age predictors": Supplementary Table 26 - Environmental variables most associated with accelerated aging for each aging dimension.xlsx

### Sheet: Sheet1
Aging dimension	X-subcategory	Variables
Abdomen	Smoking (37.5%)	Pack years adult smoking as proportion of life span exposed to smoking (.090); Pack years of smoking (.086); Past tobacco smoking.Smoked on most or all days (.066)
Abdomen	SunExposure (20.0%)	Facial ageing.About your age (.039); Facial ageing.Do not know (.038); Time spend outdoors in summer (.036)
Abdomen	Alcohol (17.2%)	Average weekly red wine intake (.043); Average weekly champagne plus white wine intake (.043); Average weekly beer plus cider intake (.042)
Abdomen	PhysicalActivityQuestionnaire (5.7%)	Types of transport used (excluding work).Public transport (.049); Time spent watching television (TV) (.026)
Abdomen	EarlyLifeFactors (3.1%)	Comparative height size at age 10.Taller (.061)
Abdomen	Medication (2.7%)	Medication for cholesterol, blood pressure or diabetes.Cholesterol lowering medication (.041)
Abdomen	Diet (1.4%)	Major dietary changes in the last 5 years.Yes, because of illness (.038)
Abdomen	Sleep (0.0%)
Abdomen	ElectronicDevices (0.0%)
AbdomenLiver	Smoking (37.5%)	Pack years adult smoking as proportion of life span exposed to smoking (.080); Pack years of smoking (.077); Difficulty not smoking for 1 day (.061)
AbdomenLiver	SunExposure (20.0%)	Facial ageing.About your age (.032); Facial ageing.Do not know (.032); Time spend outdoors in summer (.030)
AbdomenLiver	Alcohol (13.8%)	Average weekly champagne plus white wine intake (.041); Average weekly beer plus cider intake (.040); Average weekly red wine intake (.038)
AbdomenLiver	PhysicalActivityQuestionnaire (5.7%)	Types of transport used (excluding work).Public transport (.040); Time spent watching television (TV) (.026)
AbdomenLiver	EarlyLifeFactors (3.1%)	Comparative height size at age 10.Taller (.059)
AbdomenLiver	Diet (2.8%)	Major dietary changes in the last 5 years.Yes, because of illness (.031); Spread type.Never/rarely use spread (.022)
AbdomenLiver	Medication (2.7%)	Medication for cholesterol, blood pressure or diabetes.Cholesterol lowering medication (.033)
AbdomenLiver	Sleep (0.0%)
AbdomenLiver	ElectronicDevices (0.0%)
AbdomenPancreas	Smoking (37.5%)	Pack years adult smoking as proportion of life span exposed to smoking (.075); Pack years of smoking (.070); Difficulty not smoking for 1 day (.054)
AbdomenPancreas	SunExposure (15.0%)	Facial ageing.Do not know (.036); Facial ageing.About your age (.032); Time spend outdoors in summer (.032)
AbdomenPancreas	Alcohol (13.8%)	Average weekly red wine intake (.036); Average weekly champagne plus white wine intake (.034); Average weekly spirits intake (.031)
AbdomenPancreas	ElectronicDevices (10.0%)	Usual side of head for mobile phone use.Left (.024)
AbdomenPancreas	EarlyLifeFactors (3.1%)	Comparative height size at age 10.Taller (.052)
AbdomenPancreas	PhysicalActivityQuestionnaire (2.9%)	Types of transport used (excluding work).Public transport (.042)
AbdomenPancreas	Medication (2.7%)	Medication for cholesterol, blood pressure or diabetes.Cholesterol lowering medication (.034)
AbdomenPancreas	Diet (1.4%)	Major dietary changes in the last 5 years.Yes, because of illness (.034)
AbdomenPancreas	Sleep (0.0%)
Arterial	Smoking (29.2%)	Pack years adult smoking as proportion of life span exposed to smoking (.107); Pack years of smoking (.103); Smoking status.Current (.072)
Arterial	SunExposure (10.0%)	Time spend outdoors in summer (.073); Time spent outdoors in winter (.055)
Arterial	Alcohol (6.9%)	Average weekly beer plus cider intake (.098); Average weekly spirits intake (.052)
Arterial	EarlyLifeFactors (3.1%)	Maternal smoking around birth.Yes (.053)
Arterial	Medication (3.0%)	Medication for cholesterol, blood pressure or diabetes.Cholesterol lowering medication (.057)
Arterial	Sleep (0.0%)
Arterial	PhysicalActivityQuestionnaire (0.0%)
Arterial	ElectronicDevices (0.0%)
Arterial	Diet (0.0%)
ArterialCarotids	Smoking (29.2%)	Pack years adult smoking as proportion of life span exposed to smoking (.104); Pack years of smoking (.100); Past tobacco smoking.Smoked on most or all days (.072)
ArterialCarotids	Alcohol (10.3%)	Average weekly beer plus cider intake (.093); Average weekly spirits intake (.051); Average weekly red wine intake (.049)
ArterialCarotids	SunExposure (5.0%)	Time spend outdoors in summer (.066)
ArterialCarotids	Sleep (0.0%)
ArterialCarotids	PhysicalActivityQuestionnaire (0.0%)
ArterialCarotids	Medication (0.0%)
ArterialCarotids	ElectronicDevices (0.0%)
ArterialCarotids	EarlyLifeFactors (0.0%)
ArterialCarotids	Diet (0.0%)
ArterialPulseWaveAnalysis	Smoking (54.2%)	Pack years adult smoking as proportion of life span exposed to smoking (.086); Pack years of smoking (.083); Number of cigarettes currently smoked daily (current cigarette smokers) (.061)
ArterialPulseWaveAnalysis	SunExposure (35.0%)	Time spend outdoors in summer (.039); Time spent outdoors in winter (.031); Ease of skin tanning (.014)
ArterialPulseWaveAnalysis	EarlyLifeFactors (31.2%)	Comparative height size at age 10.Shorter (.080); Maternal smoking around birth.Yes (.043); Breastfed as a baby.Do not know (.027)
ArterialPulseWaveAnalysis	Sleep (28.6%)	Sleeplessness / insomnia (.030); Nap during day (.022)
ArterialPulseWaveAnalysis	Diet (28.2%)	Bread type.White (.060); Coffee type.Instant coffee (.052); Processed meat intake (.046)
ArterialPulseWaveAnalysis	PhysicalActivityQuestionnaire (22.9%)	Time spent watching television (TV) (.093); Types of transport used (excluding work).Public transport (.050); Types of physical activity in last 4 weeks.None of the above (.047)
ArterialPulseWaveAnalysis	Alcohol (20.7%)	Average weekly beer plus cider intake (.061); Reason for reducing amount of alcohol drunk.Doctor's advice (.028); Reason for reducing amount of alcohol drunk.Illness or ill health (.027)
ArterialPulseWaveAnalysis	Medication (18.9%)	Medication for cholesterol, blood pressure or diabetes.Cholesterol lowering medication (.056); Medication for pain relief, constipation, heartburn.Aspirin (.046); Medication for cholesterol, blood pressure or diabetes.Blood pressure medication (.025)
ArterialPulseWaveAnalysis	ElectronicDevices (10.0%)	Plays computer games (.018)
Biochemistry	Sleep (42.9%)	Sleeplessness / insomnia (.038); Nap during day (.037); Daytime dozing / sleeping (narcolepsy) (.033)
Biochemistry	Smoking (37.5%)	Current tobacco smoking.Yes, on most or all days (.093); Difficulty not smoking for 1 day (.093); Number of cigarettes currently smoked daily (current cigarette smokers) (.087)
Biochemistry	PhysicalActivityQuestionnaire (22.9%)	Time spent watching television (TV) (.043); Number of days/week of moderate physical activity 10+ minutes (.037); Duration of walks (.035)
Biochemistry	SunExposure (20.0%)	Time spent outdoors in winter (.047); Time spend outdoors in summer (.043); Facial ageing.Older than you are (.030)
Biochemistry	Alcohol (13.8%)	Reason former drinker stopped drinking alcohol.Illness or ill health (.091); Reason for reducing amount of alcohol drunk.Illness or ill health (.069); Alcohol intake frequency. (.038)
Biochemistry	EarlyLifeFactors (12.5%)	Comparative body size at age 10.Plumper (.052); Country of birth (UK/elsewhere).England (.031); Maternal smoking around birth.Yes (.024)
Biochemistry	Diet (9.9%)	Major dietary changes in the last 5 years.Yes, because of illness (.099); Water intake (.044); Bread intake (.029)
Biochemistry	Medication (8.1%)	Medication for cholesterol, blood pressure or diabetes.Cholesterol lowering medication (.162); Medication for pain relief, constipation, heartburn.Aspirin (.096); Mineral and other dietary supplements.Fish oil (including cod liver oil) (.028)
Biochemistry	ElectronicDevices (0.0%)
BiochemistryBlood	Smoking (50.0%)	Current tobacco smoking.Yes, on most or all days (.114); Difficulty not smoking for 1 day (.112); Smoking status.Current (.108)
BiochemistryBlood	Sleep (42.9%)	Sleeplessness / insomnia (.042); Daytime dozing / sleeping (narcolepsy) (.035); Nap during day (.034)
BiochemistryBlood	SunExposure (40.0%)	Time spent outdoors in winter (.069); Time spend outdoors in summer (.059); Facial ageing.Older than you are (.030)
BiochemistryBlood	Alcohol (31.0%)	Reason for reducing amount of alcohol drunk.Illness or ill health (.060); Alcohol intake frequency. (.057); Reason former drinker stopped drinking alcohol.Illness or ill health (.049)
BiochemistryBlood	ElectronicDevices (30.0%)	Plays computer games (.030); Usual side of head for mobile phone use.Equally left and right (.011); Weekly usage of mobile phone in last 3 months (.011)
BiochemistryBlood	PhysicalActivityQuestionnaire (28.6%)	Time spent watching television (TV) (.067); Duration of walks (.052); Number of days/week of moderate physical activity 10+ minutes (.041)
BiochemistryBlood	EarlyLifeFactors (28.1%)	Comparative body size at age 10.Plumper (.044); Maternal smoking around birth.Yes (.027); Breastfed as a baby.Do not know (.024)
BiochemistryBlood	Diet (21.1%)	Major dietary changes in the last 5 years.Yes, because of illness (.087); Bread type.White (.050); Cereal type.Other (e.g. Cornflakes, Frosties) (.043)
BiochemistryBlood	Medication (13.5%)	Medication for cholesterol, blood pressure or diabetes.Insulin (.168); Medication for cholesterol, blood pressure or diabetes.Cholesterol lowering medication (.141); Medication for pain relief, constipation, heartburn.Aspirin (.080)
BiochemistryUrine	PhysicalActivityQuestionnaire (40.0%)	Types of physical activity in last 4 weeks.Walking for pleasure (not as a means of transport) (.050); Duration walking for pleasure (.049); Frequency of walking for pleasure in last 4 weeks (.044)
BiochemistryUrine	Diet (31.0%)	Cereal intake (.113); Fresh fruit intake (.105); Bread type.Wholemeal or wholegrain (.095)
BiochemistryUrine	Sleep (28.6%)	Snoring (.024); Sleep duration (.024)
BiochemistryUrine	Alcohol (27.6%)	Alcohol usually taken with meals (.065); Reason for reducing amount of alcohol drunk.Health precaution (.057); Average weekly red wine intake (.050)
BiochemistryUrine	Smoking (25.0%)	Current tobacco smoking.No (.017); Smoking status.Previous (.017); Ever smoked (.013)
BiochemistryUrine	SunExposure (10.0%)	Use of sun/uv protection (.021); Facial ageing.About your age (.012)
BiochemistryUrine	Medication (8.1%)	Medication for cholesterol, blood pressure or diabetes.Cholesterol lowering medication (.054); Mineral and other dietary supplements.Fish oil (including cod liver oil) (.050); Medication for pain relief, constipation, heartburn.Aspirin (.038)
BiochemistryUrine	EarlyLifeFactors (6.2%)	Country of birth (UK/elsewhere).England (.048); Breastfed as a baby.Yes (.015)
BiochemistryUrine	ElectronicDevices (0.0%)
Brain	Smoking (41.7%)	Pack years adult smoking as proportion of life span exposed to smoking (.112); Pack years of smoking (.110); Past tobacco smoking.Smoked on most or all days (.078)
Brain	Sleep (28.6%)	Nap during day (.046); Daytime dozing / sleeping (narcolepsy) (.033)
Brain	SunExposure (20.0%)	Time spent outdoors in winter (.036); Facial ageing.Do not know (.034); Facial ageing.About your age (.033)
Brain	Alcohol (17.2%)	Average weekly red wine intake (.069); Average weekly beer plus cider intake (.057); Average weekly spirits intake (.045)
Brain	Diet (8.5%)	Major dietary changes in the last 5 years.Yes, because of illness (.052); Water intake (.042); Bread type.White (.034)
Brain	Medication (5.4%)	Medication for cholesterol, blood pressure or diabetes.Cholesterol lowering medication (.083); Medication for pain relief, constipation, heartburn.Aspirin (.050)
Brain	EarlyLifeFactors (3.1%)	Country of birth (UK/elsewhere).Scotland (.032)
Brain	PhysicalActivityQuestionnaire (2.9%)	Types of physical activity in last 4 weeks.None of the above (.040)
Brain	ElectronicDevices (0.0%)
BrainCognitive	Smoking (29.2%)	Smoking status.Current (.040); Current tobacco smoking.Yes, on most or all days (.038); Number of cigarettes currently smoked daily (current cigarette smokers) (.036)
BrainCognitive	Sleep (28.6%)	Nap during day (.061); Daytime dozing / sleeping (narcolepsy) (.046)
BrainCognitive	SunExposure (15.0%)	Time spent outdoors in winter (.063); Facial ageing.About your age (.040); Time spend outdoors in summer (.034)
BrainCognitive	PhysicalActivityQuestionnaire (14.3%)	Duration of moderate activity (.054); Number of days/week of moderate physical activity 10+ minutes (.040); Time spent driving (.034)
BrainCognitive	Diet (14.1%)	Major dietary changes in the last 5 years.Yes, because of illness (.043); Bread intake (.040); Cereal type.Oat cereal (e.g. Ready Brek, porridge) (.037)
BrainCognitive	Alcohol (6.9%)	Alcohol intake frequency. (.040); Reason for reducing amount of alcohol drunk.Health precaution (.032)
BrainCognitive	Medication (5.4%)	Medication for pain relief, constipation, heartburn.Aspirin (.030); Medication for cholesterol, blood pressure or diabetes.Cholesterol lowering medication (.028)
BrainCognitive	ElectronicDevices (0.0%)
BrainCognitive	EarlyLifeFactors (0.0%)
BrainMRI	Smoking (41.7%)	Pack years adult smoking as proportion of life span exposed to smoking (.111); Pack years of smoking (.110); Past tobacco smoking.Smoked on most or all days (.086)
BrainMRI	Sleep (28.6%)	Nap during day (.036); Daytime dozing / sleeping (narcolepsy) (.023)
BrainMRI	SunExposure (20.0%)	Facial ageing.Do not know (.035); Facial ageing.Older than you are (.027); Time spent outdoors in winter (.025)
BrainMRI	Alcohol (13.8%)	Average weekly red wine intake (.069); Average weekly beer plus cider intake (.068); Average weekly spirits intake (.055)
BrainMRI	Diet (11.3%)	Water intake (.042); Major dietary changes in the last 5 years.Yes, because of illness (.040); Bread type.White (.038)
BrainMRI	PhysicalActivityQuestionnaire (5.7%)	Types of physical activity in last 4 weeks.None of the above (.035); Time spent watching television (TV) (.032)
BrainMRI	Medication (5.4%)	Medication for cholesterol, blood pressure or diabetes.Cholesterol lowering medication (.085); Medication for pain relief, constipation, heartburn.Aspirin (.047)
BrainMRI	EarlyLifeFactors (3.1%)	Country of birth (UK/elsewhere).Scotland (.033)
BrainMRI	ElectronicDevices (0.0%)
Eyes	Sleep (57.1%)	Nap during day (.027); Morning/evening person (chronotype) (.026); Sleeplessness / insomnia (.026)
Eyes	Smoking (37.5%)	Pack years adult smoking as proportion of life span exposed to smoking (.092); Pack years of smoking (.090); Past tobacco smoking.Smoked on most or all days (.066)
Eyes	PhysicalActivityQuestionnaire (11.4%)	Time spent watching television (TV) (.063); Types of physical activity in last 4 weeks.None of the above (.051); Types of transport used (excluding work).Public transport (.042)
Eyes	SunExposure (10.0%)	Ease of skin tanning (.035); Facial ageing.Older than you are (.021)
Eyes	ElectronicDevices (10.0%)	Plays computer games (.038)
Eyes	Alcohol (6.9%)	Average weekly beer plus cider intake (.031); Average weekly spirits intake (.025)
Eyes	Medication (5.4%)	Medication for cholesterol, blood pressure or diabetes.Cholesterol lowering medication (.036); Medication for pain relief, constipation, heartburn.Aspirin (.026)
Eyes	EarlyLifeFactors (3.1%)	Maternal smoking around birth.Yes (.020)
Eyes	Diet (2.8%)	Major dietary changes in the last 5 years.Yes, because of illness (.037); Variation in diet (.022)
EyesAll	Smoking (33.3%)	Pack years of smoking (.049); Pack years adult smoking as proportion of life span exposed to smoking (.047); Current tobacco smoking.Yes, on most or all days (.028)
EyesAll	Sleep (28.6%)	Daytime dozing / sleeping (narcolepsy) (.027); Nap during day (.016)
EyesAll	SunExposure (25.0%)	Time spend outdoors in summer (.034); Time spent outdoors in winter (.031); Ease of skin tanning (.018)
EyesAll	EarlyLifeFactors (18.8%)	Comparative height size at age 10.Shorter (.032); Comparative height size at age 10.Do not know (.024); Breastfed as a baby.Do not know (.021)
EyesAll	PhysicalActivityQuestionnaire (11.4%)	Time spent watching television (TV) (.055); Types of physical activity in last 4 weeks.None of the above (.026); Duration of walks (.024)
EyesAll	Alcohol (10.3%)	Alcohol intake frequency. (.034); Reason for reducing amount of alcohol drunk.Financial reasons (.024); Average weekly beer plus cider intake (.018)
EyesAll	Diet (9.9%)	Bread type.White (.037); Non-butter spread type details.Soft (tub) margarine (.034); Coffee type.Instant coffee (.028)
EyesAll	Medication (5.4%)	Medication for cholesterol, blood pressure or diabetes.Cholesterol lowering medication (.022); Medication for pain relief, constipation, heartburn.Do not know (.015)
EyesAll	ElectronicDevices (0.0%)
EyesFundus	Smoking (37.5%)	Pack years of smoking (.069); Pack years adult smoking as proportion of life span exposed to smoking (.068); Past tobacco smoking.Smoked on most or all days (.052)
EyesFundus	Sleep (28.6%)	Sleeplessness / insomnia (.023); Morning/evening person (chronotype) (.021)
EyesFundus	Alcohol (17.2%)	Average weekly beer plus cider intake (.035); Reason for reducing amount of alcohol drunk.Illness or ill health (.024); Average weekly champagne plus white wine intake (.017)
EyesFundus	PhysicalActivityQuestionnaire (11.4%)	Types of physical activity in last 4 weeks.None of the above (.037); Types of transport used (excluding work).Public transport (.032); Time spent watching television (TV) (.030)
EyesFundus	SunExposure (10.0%)	Ease of skin tanning (.042); Hair colour (natural, before greying).Blonde (.023)
EyesFundus	ElectronicDevices (10.0%)	Plays computer games (.019)
EyesFundus	Medication (5.4%)	Medication for cholesterol, blood pressure or diabetes.Insulin (.172); Medication for cholesterol, blood pressure or diabetes.Cholesterol lowering medication (.031)
EyesFundus	EarlyLifeFactors (3.1%)	Maternal smoking around birth.Yes (.017)
EyesFundus	Diet (2.8%)	Major dietary changes in the last 5 years.Yes, because of illness (.029); Variation in diet (.017)
EyesOCT	Sleep (57.1%)	Nap during day (.030); Sleeplessness / insomnia (.024); Daytime dozing / sleeping (narcolepsy) (.022)
EyesOCT	Smoking (41.7%)	Pack years adult smoking as proportion of life span exposed to smoking (.065); Pack years of smoking (.061); Past tobacco smoking.Smoked on most or all days (.042)
EyesOCT	PhysicalActivityQuestionnaire (11.4%)	Time spent watching television (TV) (.049); Types of physical activity in last 4 weeks.None of the above (.039); Types of transport used (excluding work).Public transport (.036)
EyesOCT	Alcohol (10.3%)	Alcohol intake frequency. (.034); Reason for reducing amount of alcohol drunk.Illness or ill health (.027); Average monthly beer plus cider intake (.016)
EyesOCT	ElectronicDevices (10.0%)	Plays computer games (.033)
EyesOCT	EarlyLifeFactors (6.2%)	Comparative body size at age 10.Plumper (.026); Maternal smoking around birth.Yes (.018)
EyesOCT	Medication (5.4%)	Medication for cholesterol, blood pressure or diabetes.Cholesterol lowering medication (.026); Medication for pain relief, constipation, heartburn.Aspirin (.025)
EyesOCT	SunExposure (5.0%)	Facial ageing.Older than you are (.020)
EyesOCT	Diet (2.8%)	Major dietary changes in the last 5 years.Yes, because of illness (.035); Variation in diet (.025)
Hearing	EarlyLifeFactors (56.2%)	Country of birth (UK/elsewhere).Elsewhere (.035); Country of birth (UK/elsewhere).Wales (.029); Country of birth (UK/elsewhere).Republic of Ireland (.025)
Hearing	Smoking (45.8%)	Age started smoking in former smokers (.041); Difficulty not smoking for 1 day (.039); Number of cigarettes currently smoked daily (current cigarette smokers) (.038)
Hearing	Sleep (42.9%)	Daytime dozing / sleeping (narcolepsy) (.045); Nap during day (.038); Snoring (.017)
Hearing	SunExposure (40.0%)	Time spent outdoors in winter (.078); Time spend outdoors in summer (.064); Facial ageing.Do not know (.024)
Hearing	Diet (39.4%)	Bread intake (.040); Major dietary changes in the last 5 years.Yes, because of illness (.034); Tea intake (.033)
Hearing	ElectronicDevices (30.0%)	Usual side of head for mobile phone use.Do not know (.011); Usual side of head for mobile phone use.Prefer not to answer (.011); Usual side of head for mobile phone use.Right (.010)
Hearing	PhysicalActivityQuestionnaire (25.7%)	Number of days/week of moderate physical activity 10+ minutes (.060); Duration of moderate activity (.053); Duration of walks (.050)
Hearing	Medication (24.3%)	Medication for cholesterol, blood pressure or diabetes.Do not know (.026); Vitamin and mineral supplements.Prefer not to answer (.025); Mineral and other dietary supplements.Prefer not to answer (.021)
Hearing	Alcohol (24.1%)	Alcohol intake frequency. (.077); Reason for reducing amount of alcohol drunk.Illness or ill health (.039); Reason for reducing amount of alcohol drunk.Financial reasons (.037)
Heart	Smoking (37.5%)	Pack years adult smoking as proportion of life span exposed to smoking (.125); Pack years of smoking (.124); Past tobacco smoking.Smoked on most or all days (.088)
Heart	Alcohol (6.9%)	Average weekly beer plus cider intake (.046); Average weekly spirits intake (.037)
Heart	PhysicalActivityQuestionnaire (5.7%)	Types of transport used (excluding work).Public transport (.086); Time spent watching television (TV) (.045)
Heart	Medication (5.7%)	Medication for cholesterol, blood pressure or diabetes.Cholesterol lowering medication (.066); Medication for pain relief, constipation, heartburn.Aspirin (.042)
Heart	EarlyLifeFactors (3.1%)	Comparative height size at age 10.Taller (.036)
Heart	SunExposure (0.0%)
Heart	Sleep (0.0%)
Heart	ElectronicDevices (0.0%)
Heart	Diet (0.0%)
HeartECG	Smoking (37.5%)	Pack years adult smoking as proportion of life span exposed to smoking (.052); Pack years of smoking (.050); Past tobacco smoking.Smoked on most or all days (.034)
HeartECG	Alcohol (6.9%)	Average weekly spirits intake (.029); Average weekly beer plus cider intake (.027)
HeartECG	Medication (5.4%)	Medication for cholesterol, blood pressure or diabetes.Cholesterol lowering medication (.038); Medication for pain relief, constipation, heartburn.Aspirin (.031)
HeartECG	SunExposure (5.0%)	Facial ageing.About your age (.022)
HeartECG	EarlyLifeFactors (3.1%)	Comparative height size at age 10.Taller (.037)
HeartECG	Diet (1.4%)	Major dietary changes in the last 5 years.Yes, because of illness (.027)
HeartECG	Sleep (0.0%)
HeartECG	PhysicalActivityQuestionnaire (0.0%)
HeartECG	ElectronicDevices (0.0%)
HeartMRI	Smoking (37.5%)	Pack years adult smoking as proportion of life span exposed to smoking (.112); Pack years of smoking (.109); Past tobacco smoking.Smoked on most or all days (.083)
HeartMRI	Alcohol (13.8%)	Average weekly beer plus cider intake (.042); Average weekly spirits intake (.031); Average weekly champagne plus white wine intake (.029)
HeartMRI	SunExposure (10.0%)	Facial ageing.About your age (.032); Facial ageing.Older than you are (.029)
HeartMRI	PhysicalActivityQuestionnaire (8.6%)	Types of transport used (excluding work).Public transport (.066); Time spent watching television (TV) (.050); Types of physical activity in last 4 weeks.None of the above (.039)
HeartMRI	Medication (8.1%)	Medication for cholesterol, blood pressure or diabetes.Blood pressure medication (.068); Medication for cholesterol, blood pressure or diabetes.Cholesterol lowering medication (.062); Medication for pain relief, constipation, heartburn.Aspirin (.034)
HeartMRI	EarlyLifeFactors (3.1%)	Comparative height size at age 10.Taller (.041)
HeartMRI	Diet (2.8%)	Major dietary changes in the last 5 years.Yes, because of illness (.043); Bread type.White (.024)
HeartMRI	Sleep (0.0%)
HeartMRI	ElectronicDevices (0.0%)
ImmuneSystem	Sleep (71.4%)	Nap during day (.024); Morning/evening person (chronotype) (.019); Sleeplessness / insomnia (.018)
ImmuneSystem	Alcohol (62.1%)	Reason former drinker stopped drinking alcohol.Illness or ill health (.050); Average weekly beer plus cider intake (.045); Reason for reducing amount of alcohol drunk.Illness or ill health (.044)
ImmuneSystem	Smoking (45.8%)	Current tobacco smoking.Yes, on most or all days (.065); Smoking status.Current (.063); Pack years adult smoking as proportion of life span exposed to smoking (.063)
ImmuneSystem	Diet (22.5%)	Major dietary changes in the last 5 years.Yes, because of illness (.033); Processed meat intake (.028); Pork intake (.027)
ImmuneSystem	EarlyLifeFactors (12.5%)	Comparative height size at age 10.Taller (.021); Comparative body size at age 10.Plumper (.018); Country of birth (UK/elsewhere).England (.015)
ImmuneSystem	SunExposure (10.0%)	Facial ageing.Older than you are (.012); Facial ageing.About your age (.009)
ImmuneSystem	ElectronicDevices (10.0%)	Length of mobile phone use (.013)
ImmuneSystem	PhysicalActivityQuestionnaire (8.6%)	Types of physical activity in last 4 weeks.None of the above (.021); Time spent watching television (TV) (.021); Time spent using computer (.015)
ImmuneSystem	Medication (8.1%)	Medication for cholesterol, blood pressure or diabetes.Cholesterol lowering medication (.049); Medication for pain relief, constipation, heartburn.Aspirin (.029); Mineral and other dietary supplements.None of the above (.019)
Lungs	Smoking (62.5%)	Pack years adult smoking as proportion of life span exposed to smoking (.164); Pack years of smoking (.161); Difficulty not smoking for 1 day (.131)
Lungs	EarlyLifeFactors (59.4%)	Comparative height size at age 10.Shorter (.164); Maternal smoking around birth.Yes (.038); Breastfed as a baby.Do not know (.037)
Lungs	Sleep (57.1%)	Nap during day (.053); Daytime dozing / sleeping (narcolepsy) (.045); Sleeplessness / insomnia (.026)
Lungs	SunExposure (50.0%)	Time spent outdoors in winter (.039); Time spend outdoors in summer (.037); Facial ageing.Older than you are (.026)
Lungs	Diet (46.5%)	Bread type.White (.088); Major dietary changes in the last 5 years.Yes, because of illness (.070); Cereal type.Other (e.g. Cornflakes, Frosties) (.065)
Lungs	Alcohol (41.4%)	Alcohol intake frequency. (.074); Reason for reducing amount of alcohol drunk.Illness or ill health (.047); Average weekly beer plus cider intake (.046)
Lungs	ElectronicDevices (40.0%)	Plays computer games (.030); Weekly usage of mobile phone in last 3 months (.012); Usual side of head for mobile phone use.Left (.009)
Lungs	Medication (29.7%)	Medication for cholesterol, blood pressure or diabetes.Insulin (.091); Medication for cholesterol, blood pressure or diabetes.Cholesterol lowering medication (.082); Medication for pain relief, constipation, heartburn.Aspirin (.059)
Lungs	PhysicalActivityQuestionnaire (22.9%)	Time spent watching television (TV) (.104); Types of physical activity in last 4 weeks.None of the above (.084); Types of transport used (excluding work).Public transport (.063)
Musculoskeletal	Smoking (37.5%)	Pack years adult smoking as proportion of life span exposed to smoking (.084); Pack years of smoking (.080); Number of cigarettes currently smoked daily (current cigarette smokers) (.072)
Musculoskeletal	SunExposure (25.0%)	Time spend outdoors in summer (.072); Time spent outdoors in winter (.060); Facial ageing.Do not know (.052)
Musculoskeletal	ElectronicDevices (10.0%)	Usual side of head for mobile phone use.Left (.027)
Musculoskeletal	PhysicalActivityQuestionnaire (8.6%)	Duration of walks (.052); Types of transport used (excluding work).Public transport (.052); Number of days/week walked 10+ minutes (.028)
Musculoskeletal	Alcohol (6.9%)	Average weekly beer plus cider intake (.050); Reason for reducing amount of alcohol drunk.Illness or ill health (.038)
Musculoskeletal	Diet (5.6%)	Major dietary changes in the last 5 years.Yes, because of illness (.045); Cereal type.Other (e.g. Cornflakes, Frosties) (.031); Spread type.Never/rarely use spread (.029)
Musculoskeletal	EarlyLifeFactors (3.1%)	Comparative height size at age 10.Taller (.046)
Musculoskeletal	Medication (2.7%)	Medication for cholesterol, blood pressure or diabetes.Cholesterol lowering medication (.043)
Musculoskeletal	Sleep (0.0%)
MusculoskeletalFullBody	Smoking (37.5%)	Pack years adult smoking as proportion of life span exposed to smoking (.085); Pack years of smoking (.081); Number of cigarettes currently smoked daily (current cigarette smokers) (.071)
MusculoskeletalFullBody	SunExposure (25.0%)	Facial ageing.Do not know (.055); Facial ageing.About your age (.052); Time spend outdoors in summer (.048)
MusculoskeletalFullBody	Alcohol (10.3%)	Average weekly beer plus cider intake (.039); Reason for reducing amount of alcohol drunk.Illness or ill health (.032); Average weekly spirits intake (.030)
MusculoskeletalFullBody	PhysicalActivityQuestionnaire (8.6%)	Types of transport used (excluding work).Public transport (.055); Duration of walks (.032); Types of physical activity in last 4 weeks.None of the above (.028)
MusculoskeletalFullBody	Diet (5.6%)	Major dietary changes in the last 5 years.Yes, because of illness (.044); Cereal type.Other (e.g. Cornflakes, Frosties) (.035); Major dietary changes in the last 5 years.Yes, because of other reasons (.026)
MusculoskeletalFullBody	Medication (5.4%)	Medication for cholesterol, blood pressure or diabetes.Blood pressure medication (.056); Medication for cholesterol, blood pressure or diabetes.Cholesterol lowering medication (.039)
MusculoskeletalFullBody	EarlyLifeFactors (3.1%)	Comparative height size at age 10.Taller (.022)
MusculoskeletalFullBody	Sleep (0.0%)
MusculoskeletalFullBody	ElectronicDevices (0.0%)
MusculoskeletalHips	Smoking (41.7%)	Pack years adult smoking as proportion of life span exposed to smoking (.057); Pack years of smoking (.053); Number of cigarettes currently smoked daily (current cigarette smokers) (.052)
MusculoskeletalHips	SunExposure (25.0%)	Time spend outdoors in summer (.051); Time spent outdoors in winter (.049); Facial ageing.Do not know (.037)
MusculoskeletalHips	Alcohol (10.3%)	Average weekly beer plus cider intake (.037); Reason for reducing amount of alcohol drunk.Illness or ill health (.032); Alcohol intake frequency. (.022)
MusculoskeletalHips	PhysicalActivityQuestionnaire (8.6%)	Duration of walks (.043); Time spent watching television (TV) (.024); Types of physical activity in last 4 weeks.None of the above (.022)
MusculoskeletalHips	EarlyLifeFactors (6.2%)	Comparative height size at age 10.Taller (.059); Comparative body size at age 10.Plumper (.026)
MusculoskeletalHips	Medication (5.4%)	Medication for cholesterol, blood pressure, diabetes, or take exogenous hormones.None of the above (.031); Medication for cholesterol, blood pressure or diabetes.Cholesterol lowering medication (.022)
MusculoskeletalHips	Diet (4.2%)	Major dietary changes in the last 5 years.Yes, because of illness (.048); Water intake (.047); Milk type used.Never/rarely have milk (.031)
MusculoskeletalHips	Sleep (0.0%)
MusculoskeletalHips	ElectronicDevices (0.0%)
MusculoskeletalKnees	SunExposure (20.0%)	Time spend outdoors in summer (.044); Time spent outdoors in winter (.033); Facial ageing.Do not know (.027)
MusculoskeletalKnees	Sleep (14.3%)	Snoring (.023)
MusculoskeletalKnees	PhysicalActivityQuestionnaire (14.3%)	Number of days/week walked 10+ minutes (.040); Duration of walks (.037); Number of days/week of moderate physical activity 10+ minutes (.035)
MusculoskeletalKnees	Smoking (8.3%)	Smoking status.Current (.024); Current tobacco smoking.Yes, on most or all days (.023)
MusculoskeletalKnees	EarlyLifeFactors (6.2%)	Comparative height size at age 10.Taller (.054); Comparative body size at age 10.Thinner (.036)
MusculoskeletalKnees	Alcohol (3.4%)	Average weekly beer plus cider intake (.024)
MusculoskeletalKnees	Medication (2.7%)	Medication for cholesterol, blood pressure, diabetes, or take exogenous hormones.None of the above (.066)
MusculoskeletalKnees	Diet (1.4%)	Major dietary changes in the last 5 years.Yes, because of illness (.023)
MusculoskeletalKnees	ElectronicDevices (0.0%)
MusculoskeletalScalars	Smoking (62.5%)	Difficulty not smoking for 1 day (.067); Number of cigarettes currently smoked daily (current cigarette smokers) (.066); Current tobacco smoking.Yes, on most or all days (.064)
MusculoskeletalScalars	EarlyLifeFactors (59.4%)	Comparative height size at age 10.Shorter (.130); Comparative body size at age 10.Plumper (.038); Breastfed as a baby.Do not know (.035)
MusculoskeletalScalars	Sleep (57.1%)	Daytime dozing / sleeping (narcolepsy) (.070); Nap during day (.046); Sleeplessness / insomnia (.041)
MusculoskeletalScalars	SunExposure (50.0%)	Ease of skin tanning (.039); Facial ageing.Older than you are (.029); Facial ageing.About your age (.018)
MusculoskeletalScalars	Alcohol (48.3%)	Alcohol intake frequency. (.070); Reason former drinker stopped drinking alcohol.Illness or ill health (.053); Reason for reducing amount of alcohol drunk.Illness or ill health (.052)
MusculoskeletalScalars	Diet (45.1%)	Bread type.White (.064); Major dietary changes in the last 5 years.Yes, because of illness (.063); Cereal type.Other (e.g. Cornflakes, Frosties) (.056)
MusculoskeletalScalars	Medication (35.1%)	Medication for cholesterol, blood pressure or diabetes.Insulin (.112); Medication for cholesterol, blood pressure or diabetes.Cholesterol lowering medication (.055); Mineral and other dietary supplements.Calcium (.036)
MusculoskeletalScalars	ElectronicDevices (30.0%)	Usual side of head for mobile phone use.Left (.013); Weekly usage of mobile phone in last 3 months (.012); Plays computer games (.011)
MusculoskeletalScalars	PhysicalActivityQuestionnaire (22.9%)	Types of physical activity in last 4 weeks.None of the above (.078); Types of transport used (excluding work).Public transport (.070); Time spent watching television (TV) (.063)
MusculoskeletalSpine	Smoking (37.5%)	Pack years adult smoking as proportion of life span exposed to smoking (.098); Pack years of smoking (.096); Past tobacco smoking.Smoked on most or all days (.073)
MusculoskeletalSpine	SunExposure (20.0%)	Time spend outdoors in summer (.060); Time spent outdoors in winter (.051); Facial ageing.Do not know (.029)
MusculoskeletalSpine	PhysicalActivityQuestionnaire (8.6%)	Duration of walks (.027); Duration of moderate activity (.023); Types of physical activity in last 4 weeks.None of the above (.023)
MusculoskeletalSpine	Medication (8.1%)	Medication for cholesterol, blood pressure or diabetes.Blood pressure medication (.060); Medication for cholesterol, blood pressure or diabetes.Cholesterol lowering medication (.043); Medication for pain relief, constipation, heartburn.Aspirin (.028)
MusculoskeletalSpine	Alcohol (6.9%)	Average weekly beer plus cider intake (.041); Average weekly spirits intake (.027)
MusculoskeletalSpine	EarlyLifeFactors (3.1%)	Comparative height size at age 10.Taller (.039)
MusculoskeletalSpine	Diet (2.8%)	Water intake (.028); Major dietary changes in the last 5 years.Yes, because of illness (.023)
MusculoskeletalSpine	Sleep (0.0%)
MusculoskeletalSpine	ElectronicDevices (0.0%)
PhysicalActivity	Sleep (57.1%)	Nap during day (.095); Sleeplessness / insomnia (.063); Daytime dozing / sleeping (narcolepsy) (.058)
PhysicalActivity	SunExposure (30.0%)	Facial ageing.About your age (.055); Facial ageing.Do not know (.046); Time spend outdoors in summer (.043)
PhysicalActivity	Smoking (29.2%)	Number of cigarettes currently smoked daily (current cigarette smokers) (.054); Current tobacco smoking.Yes, on most or all days (.054); Difficulty not smoking for 1 day (.053)
PhysicalActivity	ElectronicDevices (20.0%)	Plays computer games (.039); Usual side of head for mobile phone use.Left (.018)
PhysicalActivity	EarlyLifeFactors (18.8%)	Comparative height size at age 10.Taller (.046); Country of birth (UK/elsewhere).England (.034); Comparative body size at age 10.Plumper (.028)
PhysicalActivity	Diet (15.5%)	Major dietary changes in the last 5 years.Yes, because of illness (.071); Processed meat intake (.048); Spread type.Other type of spread/margarine (.045)
PhysicalActivity	Alcohol (13.8%)	Alcohol intake frequency. (.074); Reason for reducing amount of alcohol drunk.Illness or ill health (.072); Reason for reducing amount of alcohol drunk.Doctor's advice (.031)
PhysicalActivity	PhysicalActivityQuestionnaire (11.4%)	Time spent watching television (TV) (.119); Types of transport used (excluding work).Public transport (.051); Types of physical activity in last 4 weeks.None of the above (.044)
PhysicalActivity	Medication (6.1%)	Medication for cholesterol, blood pressure or diabetes.Cholesterol lowering medication (.070); Medication for pain relief, constipation, heartburn.Aspirin (.051)
