## Supplementary material for "Analyzing the multidimensionality of biological aging with the tools of deep learning across diverse image-based and physiological indicators yields robust age predictors": Supplementary Table 28 - Environmental variables most associated with decelerated aging for each aging dimension.xlsx

### Sheet: Sheet1
Aging dimension	X-subcategory	Variables
Abdomen	PhysicalActivityQuestionnaire (34.3%)	Types of physical activity in last 4 weeks.Strenuous sports (.078); Frequency of strenuous sports in last 4 weeks (.077); Duration of strenuous sports (.076)
Abdomen	Smoking (29.2%)	Smoking status.Never (.073); Time from waking to first cigarette (.063); Age started smoking in current smokers (.062)
Abdomen	Diet (7.0%)	Cereal intake (.058); Major dietary changes in the last 5 years.No (.036); Bread intake (.030)
Abdomen	Medication (5.4%)	Medication for cholesterol, blood pressure or diabetes.None of the above (.086); Medication for cholesterol, blood pressure, diabetes, or take exogenous hormones.None of the above (.039)
Abdomen	SunExposure (5.0%)	Facial ageing.Younger than you are (.064)
Abdomen	Alcohol (3.4%)	Alcohol intake frequency. (.040)
Abdomen	EarlyLifeFactors (3.1%)	Comparative height size at age 10.Shorter (.052)
Abdomen	Sleep (0.0%)
Abdomen	ElectronicDevices (0.0%)
AbdomenLiver	PhysicalActivityQuestionnaire (40.0%)	Frequency of strenuous sports in last 4 weeks (.063); Types of physical activity in last 4 weeks.Strenuous sports (.061); Duration of strenuous sports (.060)
AbdomenLiver	Smoking (29.2%)	Smoking status.Never (.073); Time from waking to first cigarette (.062); Age started smoking in current smokers (.061)
AbdomenLiver	Medication (5.4%)	Medication for cholesterol, blood pressure or diabetes.None of the above (.073); Medication for cholesterol, blood pressure, diabetes, or take exogenous hormones.None of the above (.029)
AbdomenLiver	SunExposure (5.0%)	Facial ageing.Younger than you are (.054)
AbdomenLiver	Diet (4.2%)	Cereal intake (.056); Major dietary changes in the last 5 years.No (.030); Bread intake (.027)
AbdomenLiver	Alcohol (3.4%)	Alcohol intake frequency. (.040)
AbdomenLiver	EarlyLifeFactors (3.1%)	Comparative height size at age 10.Shorter (.047)
AbdomenLiver	Sleep (0.0%)
AbdomenLiver	ElectronicDevices (0.0%)
AbdomenPancreas	PhysicalActivityQuestionnaire (31.4%)	Duration of strenuous sports (.069); Types of physical activity in last 4 weeks.Strenuous sports (.069); Frequency of strenuous sports in last 4 weeks (.069)
AbdomenPancreas	Smoking (29.2%)	Smoking status.Never (.056); Age started smoking in current smokers (.055); Time from waking to first cigarette (.053)
AbdomenPancreas	Medication (5.4%)	Medication for cholesterol, blood pressure or diabetes.None of the above (.070); Medication for cholesterol, blood pressure, diabetes, or take exogenous hormones.None of the above (.037)
AbdomenPancreas	SunExposure (5.0%)	Facial ageing.Younger than you are (.055)
AbdomenPancreas	Diet (4.2%)	Cereal intake (.053); Major dietary changes in the last 5 years.No (.031); Bread intake (.026)
AbdomenPancreas	Alcohol (3.4%)	Alcohol intake frequency. (.030)
AbdomenPancreas	EarlyLifeFactors (3.1%)	Comparative height size at age 10.Shorter (.048)
AbdomenPancreas	Sleep (0.0%)
AbdomenPancreas	ElectronicDevices (0.0%)
Arterial	Smoking (25.0%)	Smoking status.Never (.073); Current tobacco smoking.No (.073); Age started smoking in current smokers (.065)
Arterial	Medication (6.1%)	Medication for cholesterol, blood pressure or diabetes.None of the above (.095); Medication for cholesterol, blood pressure, diabetes, or take exogenous hormones.None of the above (.084)
Arterial	PhysicalActivityQuestionnaire (5.7%)	Frequency of strenuous sports in last 4 weeks (.055); Duration of strenuous sports (.053)
Arterial	Alcohol (3.4%)	Alcohol usually taken with meals (.054)
Arterial	EarlyLifeFactors (3.1%)	Maternal smoking around birth.No (.059)
Arterial	Diet (1.4%)	Cheese intake (.052)
Arterial	SunExposure (0.0%)
Arterial	Sleep (0.0%)
Arterial	ElectronicDevices (0.0%)
ArterialCarotids	Smoking (25.0%)	Smoking status.Never (.074); Age started smoking in former smokers (.065); Current tobacco smoking.No (.063)
ArterialCarotids	Alcohol (3.4%)	Alcohol usually taken with meals (.053)
ArterialCarotids	Medication (3.0%)	Medication for cholesterol, blood pressure, diabetes, or take exogenous hormones.None of the above (.074)
ArterialCarotids	SunExposure (0.0%)
ArterialCarotids	Sleep (0.0%)
ArterialCarotids	PhysicalActivityQuestionnaire (0.0%)
ArterialCarotids	ElectronicDevices (0.0%)
ArterialCarotids	EarlyLifeFactors (0.0%)
ArterialCarotids	Diet (0.0%)
ArterialPulseWaveAnalysis	PhysicalActivityQuestionnaire (60.0%)	Frequency of other exercises in last 4 weeks (.103); Frequency of strenuous sports in last 4 weeks (.091); Duration of other exercises (.086)
ArterialPulseWaveAnalysis	ElectronicDevices (40.0%)	Length of mobile phone use (.016); Hands-free device/speakerphone use with mobile phone in last 3 month (.014); Difference in mobile phone use compared to two years previously (.014)
ArterialPulseWaveAnalysis	Smoking (29.2%)	Time from waking to first cigarette (.062); Age started smoking in current smokers (.061); Current tobacco smoking.No (.052)
ArterialPulseWaveAnalysis	Diet (22.5%)	Coffee type.Ground coffee (include espresso, filter etc) (.069); Cheese intake (.063); Cereal type.Muesli (.057)
ArterialPulseWaveAnalysis	Alcohol (20.7%)	Alcohol usually taken with meals (.047); Reason for reducing amount of alcohol drunk.Health precaution (.020); Reason for reducing amount of alcohol drunk.Other reason (.016)
ArterialPulseWaveAnalysis	EarlyLifeFactors (18.8%)	Comparative height size at age 10.Taller (.097); Maternal smoking around birth.No (.051); Breastfed as a baby.Yes (.030)
ArterialPulseWaveAnalysis	SunExposure (15.0%)	Childhood sunburn occasions (.030); Facial ageing.Younger than you are (.015); Hair colour (natural, before greying).Dark brown (.012)
ArterialPulseWaveAnalysis	Sleep (14.3%)	Snoring (.050)
ArterialPulseWaveAnalysis	Medication (10.8%)	Medication for cholesterol, blood pressure or diabetes.None of the above (.093); Medication for cholesterol, blood pressure, diabetes, or take exogenous hormones.None of the above (.060); Medication for pain relief, constipation, heartburn.Ibuprofen (e.g. Nurofen) (.053)
Biochemistry	Smoking (29.2%)	Age started smoking in current smokers (.094); Time from waking to first cigarette (.093); Current tobacco smoking.No (.085)
Biochemistry	PhysicalActivityQuestionnaire (22.9%)	Usual walking pace (.066); Drive faster than motorway speed limit (.048); Types of transport used (excluding work).Car/motor vehicle (.030)
Biochemistry	Medication (16.2%)	Medication for cholesterol, blood pressure or diabetes.None of the above (.203); Medication for pain relief, constipation, heartburn.Ibuprofen (e.g. Nurofen) (.085); Medication for cholesterol, blood pressure, diabetes, or take exogenous hormones.None of the above (.069)
Biochemistry	Sleep (14.3%)	Snoring (.020)
Biochemistry	Alcohol (13.8%)	Alcohol usually taken with meals (.039); Average weekly red wine intake (.034); Reason for reducing amount of alcohol drunk.Other reason (.032)
Biochemistry	EarlyLifeFactors (12.5%)	Country of birth (UK/elsewhere).Scotland (.036); Comparative body size at age 10.About average (.032); Maternal smoking around birth.No (.029)
Biochemistry	ElectronicDevices (10.0%)	Hands-free device/speakerphone use with mobile phone in last 3 month (.019)
Biochemistry	Diet (9.9%)	Major dietary changes in the last 5 years.No (.063); Never eat eggs, dairy, wheat, sugar.I eat all of the above (.039); Coffee type.Ground coffee (include espresso, filter etc) (.034)
Biochemistry	SunExposure (5.0%)	Facial ageing.Younger than you are (.042)
BiochemistryBlood	PhysicalActivityQuestionnaire (40.0%)	Usual walking pace (.079); Drive faster than motorway speed limit (.044); Duration walking for pleasure (.041)
BiochemistryBlood	Smoking (29.2%)	Age started smoking in current smokers (.115); Time from waking to first cigarette (.113); Current tobacco smoking.No (.108)
BiochemistryBlood	Sleep (28.6%)	Snoring (.034); Sleep duration (.022)
BiochemistryBlood	Diet (25.4%)	Major dietary changes in the last 5 years.No (.050); Bread type.Wholemeal or wholegrain (.047); Oily fish intake (.047)
BiochemistryBlood	Alcohol (20.7%)	Alcohol usually taken with meals (.067); Reason former drinker stopped drinking alcohol.Health precaution (.054); Average weekly red wine intake (.041)
BiochemistryBlood	SunExposure (20.0%)	Facial ageing.Younger than you are (.037); Use of sun/uv protection (.025); Ease of skin tanning (.015)
BiochemistryBlood	Medication (16.2%)	Medication for cholesterol, blood pressure or diabetes.None of the above (.168); Medication for pain relief, constipation, heartburn.Ibuprofen (e.g. Nurofen) (.082); Medication for pain relief, constipation, heartburn.None of the above (.059)
BiochemistryBlood	EarlyLifeFactors (15.6%)	Maternal smoking around birth.No (.032); Comparative body size at age 10.About average (.032); Breastfed as a baby.Yes (.023)
BiochemistryBlood	ElectronicDevices (10.0%)	Hands-free device/speakerphone use with mobile phone in last 3 month (.011)
BiochemistryUrine	ElectronicDevices (50.0%)	Weekly usage of mobile phone in last 3 months (.044); Plays computer games (.040); Hands-free device/speakerphone use with mobile phone in last 3 month (.031)
BiochemistryUrine	Smoking (33.3%)	Smoking/smokers in household (.025); Exposure to tobacco smoke outside home (.020); Past tobacco smoking.I have never smoked (.018)
BiochemistryUrine	Alcohol (24.1%)	Reason former drinker stopped drinking alcohol.Other reason (.066); Alcohol intake frequency. (.064); Reason for reducing amount of alcohol drunk.Other reason (.042)
BiochemistryUrine	Diet (21.1%)	Cereal type.Other (e.g. Cornflakes, Frosties) (.102); Bread type.White (.101); Salt added to food (.084)
BiochemistryUrine	SunExposure (20.0%)	Time spent outdoors in winter (.027); Time spend outdoors in summer (.017); Facial ageing.Younger than you are (.017)
BiochemistryUrine	PhysicalActivityQuestionnaire (11.4%)	Time spent driving (.052); Time spent watching television (TV) (.051); Types of physical activity in last 4 weeks.None of the above (.032)
BiochemistryUrine	Medication (8.1%)	Medication for cholesterol, blood pressure or diabetes.None of the above (.124); Mineral and other dietary supplements.None of the above (.054); Vitamin and mineral supplements.None of the above (.034)
BiochemistryUrine	EarlyLifeFactors (3.1%)	Country of birth (UK/elsewhere).Scotland (.064)
BiochemistryUrine	Sleep (0.0%)
Brain	Smoking (29.2%)	Smoking status.Never (.076); Age started smoking in former smokers (.074); Time from waking to first cigarette (.052)
Brain	Sleep (28.6%)	Snoring (.028); Getting up in morning (.028)
Brain	PhysicalActivityQuestionnaire (25.7%)	Usual walking pace (.078); Types of transport used (excluding work).Car/motor vehicle (.047); Drive faster than motorway speed limit (.047)
Brain	Medication (13.5%)	Medication for cholesterol, blood pressure or diabetes.None of the above (.124); Medication for cholesterol, blood pressure, diabetes, or take exogenous hormones.None of the above (.098); Medication for pain relief, constipation, heartburn.Ibuprofen (e.g. Nurofen) (.064)
Brain	Alcohol (6.9%)	Reason for reducing amount of alcohol drunk.Other reason (.040); Alcohol intake frequency. (.032)
Brain	SunExposure (5.0%)	Facial ageing.Younger than you are (.058)
Brain	Diet (4.2%)	Cereal intake (.065); Never eat eggs, dairy, wheat, sugar.I eat all of the above (.063); Coffee type.Decaffeinated coffee (any type) (.055)
Brain	ElectronicDevices (0.0%)
Brain	EarlyLifeFactors (0.0%)
BrainCognitive	ElectronicDevices (40.0%)	Plays computer games (.125); Hands-free device/speakerphone use with mobile phone in last 3 month (.039); Usual side of head for mobile phone use.Equally left and right (.025)
BrainCognitive	PhysicalActivityQuestionnaire (34.3%)	Drive faster than motorway speed limit (.083); Usual walking pace (.070); Time spent using computer (.054)
BrainCognitive	Sleep (14.3%)	Getting up in morning (.047)
BrainCognitive	Medication (13.5%)	Medication for pain relief, constipation, heartburn.Ibuprofen (e.g. Nurofen) (.064); Mineral and other dietary supplements.Glucosamine (.057); Medication for pain relief, constipation, heartburn.None of the above (.044)
BrainCognitive	Smoking (12.5%)	Current tobacco smoking.No (.040); Age started smoking in current smokers (.038); Time from waking to first cigarette (.036)
BrainCognitive	Alcohol (10.3%)	Reason for reducing amount of alcohol drunk.Other reason (.049); Average weekly champagne plus white wine intake (.028); Alcohol drinker status (.028)
BrainCognitive	EarlyLifeFactors (6.2%)	Country of birth (UK/elsewhere).England (.026); Breastfed as a baby.Yes (.025)
BrainCognitive	SunExposure (5.0%)	Facial ageing.Younger than you are (.044)
BrainCognitive	Diet (1.4%)	Never eat eggs, dairy, wheat, sugar.I eat all of the above (.028)
BrainMRI	Smoking (29.2%)	Age started smoking in former smokers (.082); Smoking status.Never (.078); Past tobacco smoking.I have never smoked (.044)
BrainMRI	PhysicalActivityQuestionnaire (28.6%)	Usual walking pace (.067); Duration walking for pleasure (.040); Duration of heavy DIY (.039)
BrainMRI	Sleep (14.3%)	Snoring (.026)
BrainMRI	Medication (10.8%)	Medication for cholesterol, blood pressure or diabetes.None of the above (.130); Medication for cholesterol, blood pressure, diabetes, or take exogenous hormones.None of the above (.095); Medication for pain relief, constipation, heartburn.None of the above (.031)
BrainMRI	Diet (8.5%)	Cereal intake (.075); Never eat eggs, dairy, wheat, sugar.I eat all of the above (.058); Coffee type.Decaffeinated coffee (any type) (.049)
BrainMRI	Alcohol (6.9%)	Alcohol intake frequency. (.040); Alcohol usually taken with meals (.032)
BrainMRI	SunExposure (5.0%)	Facial ageing.Younger than you are (.046)
BrainMRI	ElectronicDevices (0.0%)
BrainMRI	EarlyLifeFactors (0.0%)
Eyes	PhysicalActivityQuestionnaire (57.1%)	Usual walking pace (.053); Frequency of heavy DIY in last 4 weeks (.046); Duration of heavy DIY (.044)
Eyes	Smoking (29.2%)	Smoking status.Never (.058); Age started smoking in former smokers (.057); Time from waking to first cigarette (.049)
Eyes	Sleep (28.6%)	Snoring (.038); Getting up in morning (.029)
Eyes	SunExposure (15.0%)	Skin colour (.031); Facial ageing.Younger than you are (.027); Hair colour (natural, before greying).Dark brown (.022)
Eyes	Medication (10.8%)	Medication for cholesterol, blood pressure or diabetes.None of the above (.073); Medication for cholesterol, blood pressure, diabetes, or take exogenous hormones.None of the above (.040); Medication for pain relief, constipation, heartburn.None of the above (.026)
Eyes	Diet (5.6%)	Cereal intake (.034); Never eat eggs, dairy, wheat, sugar.I eat all of the above (.029); Major dietary changes in the last 5 years.No (.028)
Eyes	Alcohol (3.4%)	Alcohol usually taken with meals (.038)
Eyes	EarlyLifeFactors (3.1%)	Maternal smoking around birth.No (.023)
Eyes	ElectronicDevices (0.0%)
EyesAll	PhysicalActivityQuestionnaire (48.6%)	Drive faster than motorway speed limit (.058); Usual walking pace (.044); Duration of other exercises (.038)
EyesAll	Smoking (25.0%)	Time from waking to first cigarette (.029); Age started smoking in current smokers (.028); Current tobacco smoking.No (.026)
EyesAll	Sleep (14.3%)	Snoring (.021)
EyesAll	Alcohol (13.8%)	Alcohol usually taken with meals (.034); Alcohol drinker status (.027); Average weekly red wine intake (.021)
EyesAll	Diet (8.5%)	Bread type.Wholemeal or wholegrain (.038); Coffee type.Ground coffee (include espresso, filter etc) (.031); Cereal type.Muesli (.030)
EyesAll	Medication (8.1%)	Medication for cholesterol, blood pressure or diabetes.None of the above (.032); Medication for cholesterol, blood pressure, diabetes, or take exogenous hormones.None of the above (.028); Medication for pain relief, constipation, heartburn.None of the above (.024)
EyesAll	EarlyLifeFactors (6.2%)	Comparative height size at age 10.Taller (.044); Breastfed as a baby.Yes (.032)
EyesAll	SunExposure (5.0%)	Facial ageing.Younger than you are (.026)
EyesAll	ElectronicDevices (0.0%)
EyesFundus	PhysicalActivityQuestionnaire (54.3%)	Frequency of heavy DIY in last 4 weeks (.040); Duration of heavy DIY (.037); Number of days/week of moderate physical activity 10+ minutes (.030)
EyesFundus	Sleep (42.9%)	Snoring (.027); Getting up in morning (.021); Sleep duration (.018)
EyesFundus	SunExposure (30.0%)	Skin colour (.049); Time spend outdoors in summer (.032); Time spent outdoors in winter (.029)
EyesFundus	Smoking (25.0%)	Age started smoking in former smokers (.045); Smoking status.Never (.045); Time from waking to first cigarette (.032)
EyesFundus	Medication (5.4%)	Medication for cholesterol, blood pressure or diabetes.None of the above (.051); Medication for cholesterol, blood pressure, diabetes, or take exogenous hormones.None of the above (.025)
EyesFundus	Diet (4.2%)	Cereal intake (.034); Major dietary changes in the last 5 years.No (.025); Never eat eggs, dairy, wheat, sugar.I eat all of the above (.025)
EyesFundus	Alcohol (3.4%)	Alcohol usually taken with meals (.025)
EyesFundus	EarlyLifeFactors (3.1%)	Maternal smoking around birth.No (.017)
EyesFundus	ElectronicDevices (0.0%)
EyesOCT	PhysicalActivityQuestionnaire (60.0%)	Usual walking pace (.054); Duration of heavy DIY (.031); Frequency of heavy DIY in last 4 weeks (.030)
EyesOCT	Sleep (28.6%)	Snoring (.026); Getting up in morning (.024)
EyesOCT	Smoking (25.0%)	Time from waking to first cigarette (.040); Smoking status.Never (.037); Age started smoking in current smokers (.035)
EyesOCT	Medication (10.8%)	Medication for cholesterol, blood pressure or diabetes.None of the above (.068); Medication for cholesterol, blood pressure, diabetes, or take exogenous hormones.None of the above (.035); Medication for pain relief, constipation, heartburn.None of the above (.026)
EyesOCT	SunExposure (10.0%)	Facial ageing.Younger than you are (.023); Time spend outdoors in summer (.016)
EyesOCT	Diet (4.2%)	Major dietary changes in the last 5 years.No (.027); Never eat eggs, dairy, wheat, sugar.I eat all of the above (.021); Cereal intake (.016)
EyesOCT	Alcohol (3.4%)	Alcohol usually taken with meals (.030)
EyesOCT	EarlyLifeFactors (3.1%)	Maternal smoking around birth.No (.023)
EyesOCT	ElectronicDevices (0.0%)
Hearing	ElectronicDevices (50.0%)	Plays computer games (.097); Length of mobile phone use (.059); Hands-free device/speakerphone use with mobile phone in last 3 month (.035)
Hearing	PhysicalActivityQuestionnaire (45.7%)	Drive faster than motorway speed limit (.118); Time spent using computer (.101); Types of transport used (excluding work).Car/motor vehicle (.070)
Hearing	Smoking (25.0%)	Time from waking to first cigarette (.041); Smoking status.Previous (.040); Past tobacco smoking.Smoked on most or all days (.038)
Hearing	Alcohol (20.7%)	Reason former drinker stopped drinking alcohol.Other reason (.069); Average weekly red wine intake (.058); Alcohol drinker status (.047)
Hearing	EarlyLifeFactors (18.8%)	Country of birth (UK/elsewhere).England (.055); Comparative height size at age 10.Taller (.031); Maternal smoking around birth.Yes (.023)
Hearing	Medication (16.2%)	Mineral and other dietary supplements.Glucosamine (.046); Medication for pain relief, constipation, heartburn.Ibuprofen (e.g. Nurofen) (.044); Medication for cholesterol, blood pressure, diabetes, or take exogenous hormones.None of the above (.021)
Hearing	Diet (15.5%)	Coffee type.Ground coffee (include espresso, filter etc) (.036); Bread type.Wholemeal or wholegrain (.032); Milk type used.Skimmed (.027)
Hearing	Sleep (14.3%)	Getting up in morning (.030)
Hearing	SunExposure (10.0%)	Facial ageing.Younger than you are (.025); Use of sun/uv protection (.024)
Heart	PhysicalActivityQuestionnaire (31.4%)	Frequency of other exercises in last 4 weeks (.070); Duration of other exercises (.066); Frequency of strenuous sports in last 4 weeks (.066)
Heart	Smoking (25.0%)	Smoking status.Never (.088); Age started smoking in former smokers (.082); Past tobacco smoking.I have never smoked (.063)
Heart	Sleep (14.3%)	Snoring (.041)
Heart	Medication (11.4%)	Medication for cholesterol, blood pressure or diabetes.None of the above (.094); Medication for cholesterol, blood pressure, diabetes, or take exogenous hormones.None of the above (.085); Medication for pain relief, constipation, heartburn.None of the above (.038)
Heart	SunExposure (5.0%)	Facial ageing.Younger than you are (.051)
Heart	Diet (1.4%)	Cereal intake (.048)
Heart	ElectronicDevices (0.0%)
Heart	EarlyLifeFactors (0.0%)
Heart	Alcohol (0.0%)
HeartECG	PhysicalActivityQuestionnaire (31.4%)	Frequency of strenuous sports in last 4 weeks (.054); Frequency of other exercises in last 4 weeks (.050); Number of days/week of vigorous physical activity 10+ minutes (.048)
HeartECG	Smoking (20.8%)	Smoking status.Never (.037); Age started smoking in former smokers (.031); Age started smoking in current smokers (.030)
HeartECG	Sleep (14.3%)	Snoring (.021)
HeartECG	Medication (8.1%)	Medication for cholesterol, blood pressure or diabetes.None of the above (.070); Medication for cholesterol, blood pressure, diabetes, or take exogenous hormones.None of the above (.041); Medication for pain relief, constipation, heartburn.None of the above (.024)
HeartECG	SunExposure (5.0%)	Facial ageing.Younger than you are (.028)
HeartECG	EarlyLifeFactors (3.1%)	Comparative height size at age 10.Shorter (.032)
HeartECG	Diet (1.4%)	Cereal intake (.034)
HeartECG	ElectronicDevices (0.0%)
HeartECG	Alcohol (0.0%)
HeartMRI	PhysicalActivityQuestionnaire (40.0%)	Frequency of strenuous sports in last 4 weeks (.077); Duration of strenuous sports (.074); Frequency of other exercises in last 4 weeks (.068)
HeartMRI	Smoking (29.2%)	Smoking status.Never (.086); Age started smoking in former smokers (.076); Current tobacco smoking.No (.059)
HeartMRI	Sleep (14.3%)	Snoring (.041)
HeartMRI	Medication (10.8%)	Medication for cholesterol, blood pressure or diabetes.None of the above (.101); Medication for cholesterol, blood pressure, diabetes, or take exogenous hormones.None of the above (.082); Medication for pain relief, constipation, heartburn.Ibuprofen (e.g. Nurofen) (.056)
HeartMRI	SunExposure (5.0%)	Facial ageing.Younger than you are (.049)
HeartMRI	Diet (4.2%)	Cereal intake (.041); Never eat eggs, dairy, wheat, sugar.I eat all of the above (.031); Major dietary changes in the last 5 years.No (.024)
HeartMRI	Alcohol (3.4%)	Alcohol usually taken with meals (.025)
HeartMRI	EarlyLifeFactors (3.1%)	Comparative height size at age 10.Shorter (.034)
HeartMRI	ElectronicDevices (0.0%)
ImmuneSystem	PhysicalActivityQuestionnaire (45.7%)	Usual walking pace (.038); Time spent driving (.023); Types of transport used (excluding work).Car/motor vehicle (.020)
ImmuneSystem	Smoking (29.2%)	Age started smoking in current smokers (.065); Current tobacco smoking.No (.063); Time from waking to first cigarette (.061)
ImmuneSystem	EarlyLifeFactors (18.8%)	Comparative height size at age 10.Shorter (.014); Country of birth (UK/elsewhere).Scotland (.012); Country of birth (UK/elsewhere).Wales (.010)
ImmuneSystem	Medication (16.2%)	Medication for cholesterol, blood pressure or diabetes.Insulin (.088); Medication for cholesterol, blood pressure or diabetes.None of the above (.073); Medication for pain relief, constipation, heartburn.Ibuprofen (e.g. Nurofen) (.031)
ImmuneSystem	Diet (15.5%)	Cereal intake (.038); Fresh fruit intake (.028); Spread type.Other type of spread/margarine (.016)
ImmuneSystem	SunExposure (15.0%)	Facial ageing.Younger than you are (.015); Use of sun/uv protection (.011); Time spent outdoors in winter (.008)
ImmuneSystem	Sleep (14.3%)	Getting up in morning (.020)
ImmuneSystem	Alcohol (10.3%)	Alcohol intake frequency. (.024); Reason for reducing amount of alcohol drunk.Other reason (.023); Reason for reducing amount of alcohol drunk.Do not know (.012)
ImmuneSystem	ElectronicDevices (10.0%)	Hands-free device/speakerphone use with mobile phone in last 3 month (.014)
Lungs	PhysicalActivityQuestionnaire (65.7%)	Usual walking pace (.137); Frequency of other exercises in last 4 weeks (.094); Duration of other exercises (.087)
Lungs	Sleep (42.9%)	Snoring (.046); Getting up in morning (.028); Sleep duration (.014)
Lungs	Smoking (33.3%)	Time from waking to first cigarette (.134); Age started smoking in current smokers (.126); Current tobacco smoking.No (.114)
Lungs	ElectronicDevices (30.0%)	Length of mobile phone use (.028); Usual side of head for mobile phone use.Right (.011); Hands-free device/speakerphone use with mobile phone in last 3 month (.011)
Lungs	Diet (28.2%)	Bread type.Wholemeal or wholegrain (.090); Coffee type.Ground coffee (include espresso, filter etc) (.077); Cereal type.Muesli (.064)
Lungs	Alcohol (24.1%)	Alcohol usually taken with meals (.094); Reason former drinker stopped drinking alcohol.Health precaution (.060); Average weekly red wine intake (.050)
Lungs	SunExposure (20.0%)	Childhood sunburn occasions (.031); Use of sun/uv protection (.020); Hair colour (natural, before greying).Dark brown (.018)
Lungs	EarlyLifeFactors (18.8%)	Comparative height size at age 10.Taller (.183); Breastfed as a baby.Yes (.052); Maternal smoking around birth.No (.045)
Lungs	Medication (16.2%)	Medication for cholesterol, blood pressure or diabetes.None of the above (.120); Medication for pain relief, constipation, heartburn.Ibuprofen (e.g. Nurofen) (.090); Medication for cholesterol, blood pressure, diabetes, or take exogenous hormones.None of the above (.074)
Musculoskeletal	PhysicalActivityQuestionnaire (34.3%)	Frequency of strenuous sports in last 4 weeks (.070); Duration of strenuous sports (.069); Frequency of other exercises in last 4 weeks (.065)
Musculoskeletal	Smoking (25.0%)	Time from waking to first cigarette (.073); Age started smoking in current smokers (.070); Smoking status.Never (.068)
Musculoskeletal	Medication (13.5%)	Medication for cholesterol, blood pressure or diabetes.None of the above (.074); Medication for pain relief, constipation, heartburn.None of the above (.041); Vitamin and mineral supplements.None of the above (.030)
Musculoskeletal	ElectronicDevices (10.0%)	Usual side of head for mobile phone use.Right (.026)
Musculoskeletal	EarlyLifeFactors (6.2%)	Comparative height size at age 10.Shorter (.038); Country of birth (UK/elsewhere).Elsewhere (.033)
Musculoskeletal	Diet (5.6%)	Major dietary changes in the last 5 years.No (.048); Never eat eggs, dairy, wheat, sugar.I eat all of the above (.040); Spread type.Butter/spreadable butter (.029)
Musculoskeletal	SunExposure (5.0%)	Facial ageing.Younger than you are (.082)
Musculoskeletal	Alcohol (3.4%)	Alcohol usually taken with meals (.030)
Musculoskeletal	Sleep (0.0%)
MusculoskeletalFullBody	PhysicalActivityQuestionnaire (31.4%)	Frequency of other exercises in last 4 weeks (.081); Frequency of strenuous sports in last 4 weeks (.080); Types of physical activity in last 4 weeks.Strenuous sports (.079)
MusculoskeletalFullBody	Smoking (25.0%)	Time from waking to first cigarette (.071); Age started smoking in current smokers (.068); Smoking status.Never (.066)
MusculoskeletalFullBody	SunExposure (10.0%)	Facial ageing.Younger than you are (.087); Childhood sunburn occasions (.026)
MusculoskeletalFullBody	Medication (8.1%)	Medication for cholesterol, blood pressure or diabetes.None of the above (.073); Medication for pain relief, constipation, heartburn.None of the above (.042); Vitamin and mineral supplements.None of the above (.022)
MusculoskeletalFullBody	Diet (5.6%)	Major dietary changes in the last 5 years.No (.047); Cereal intake (.039); Never eat eggs, dairy, wheat, sugar.I eat all of the above (.030)
MusculoskeletalFullBody	Alcohol (3.4%)	Alcohol usually taken with meals (.035)
MusculoskeletalFullBody	EarlyLifeFactors (3.1%)	Country of birth (UK/elsewhere).Elsewhere (.039)
MusculoskeletalFullBody	Sleep (0.0%)
MusculoskeletalFullBody	ElectronicDevices (0.0%)
MusculoskeletalHips	PhysicalActivityQuestionnaire (37.1%)	Duration of strenuous sports (.075); Frequency of strenuous sports in last 4 weeks (.075); Types of physical activity in last 4 weeks.Strenuous sports (.073)
MusculoskeletalHips	Smoking (20.8%)	Time from waking to first cigarette (.051); Age started smoking in current smokers (.049); Smoking status.Never (.042)
MusculoskeletalHips	Medication (10.8%)	Medication for cholesterol, blood pressure or diabetes.None of the above (.044); Vitamin and mineral supplements.None of the above (.035); Medication for pain relief, constipation, heartburn.None of the above (.027)
MusculoskeletalHips	Diet (8.5%)	Never eat eggs, dairy, wheat, sugar.I eat all of the above (.037); Major dietary changes in the last 5 years.No (.036); Tea intake (.027)
MusculoskeletalHips	Alcohol (6.9%)	Alcohol usually taken with meals (.027); Alcohol drinker status (.022)
MusculoskeletalHips	SunExposure (5.0%)	Facial ageing.Younger than you are (.054)
MusculoskeletalHips	EarlyLifeFactors (3.1%)	Comparative height size at age 10.Shorter (.056)
MusculoskeletalHips	Sleep (0.0%)
MusculoskeletalHips	ElectronicDevices (0.0%)
MusculoskeletalKnees	Smoking (12.5%)	Current tobacco smoking.No (.024); Time from waking to first cigarette (.024); Age started smoking in current smokers (.023)
MusculoskeletalKnees	PhysicalActivityQuestionnaire (8.6%)	Time spent using computer (.039); Drive faster than motorway speed limit (.037); Frequency of strenuous sports in last 4 weeks (.024)
MusculoskeletalKnees	Diet (8.5%)	Processed meat intake (.034); Poultry intake (.029); Beef intake (.029)
MusculoskeletalKnees	EarlyLifeFactors (6.2%)	Comparative height size at age 10.Shorter (.049); Comparative body size at age 10.About average (.024)
MusculoskeletalKnees	Medication (5.4%)	Mineral and other dietary supplements.None of the above (.025); Vitamin and mineral supplements.None of the above (.024)
MusculoskeletalKnees	SunExposure (5.0%)	Facial ageing.Younger than you are (.041)
MusculoskeletalKnees	Sleep (0.0%)
MusculoskeletalKnees	ElectronicDevices (0.0%)
MusculoskeletalKnees	Alcohol (0.0%)
MusculoskeletalScalars	PhysicalActivityQuestionnaire (68.6%)	Usual walking pace (.127); Frequency of other exercises in last 4 weeks (.108); Duration of other exercises (.103)
MusculoskeletalScalars	Sleep (42.9%)	Getting up in morning (.053); Snoring (.031); Sleep duration (.026)
MusculoskeletalScalars	Diet (33.8%)	Bread type.Wholemeal or wholegrain (.069); Coffee type.Ground coffee (include espresso, filter etc) (.046); Oily fish intake (.045)
MusculoskeletalScalars	Smoking (29.2%)	Time from waking to first cigarette (.069); Age started smoking in current smokers (.064); Current tobacco smoking.No (.062)
MusculoskeletalScalars	Alcohol (27.6%)	Alcohol usually taken with meals (.059); Average weekly red wine intake (.049); Alcohol drinker status (.047)
MusculoskeletalScalars	SunExposure (25.0%)	Facial ageing.Younger than you are (.035); Use of sun/uv protection (.026); Childhood sunburn occasions (.018)
MusculoskeletalScalars	ElectronicDevices (20.0%)	Hands-free device/speakerphone use with mobile phone in last 3 month (.028); Usual side of head for mobile phone use.Right (.014)
MusculoskeletalScalars	EarlyLifeFactors (18.8%)	Comparative height size at age 10.Taller (.161); Country of birth (UK/elsewhere).Scotland (.052); Breastfed as a baby.Yes (.042)
MusculoskeletalScalars	Medication (16.2%)	Medication for cholesterol, blood pressure or diabetes.None of the above (.076); Medication for pain relief, constipation, heartburn.None of the above (.069); Medication for pain relief, constipation, heartburn.Ibuprofen (e.g. Nurofen) (.069)
MusculoskeletalSpine	Smoking (29.2%)	Smoking status.Never (.073); Age started smoking in former smokers (.065); Time from waking to first cigarette (.063)
MusculoskeletalSpine	PhysicalActivityQuestionnaire (25.7%)	Duration of strenuous sports (.048); Types of physical activity in last 4 weeks.Strenuous sports (.044); Frequency of strenuous sports in last 4 weeks (.044)
MusculoskeletalSpine	Medication (10.8%)	Medication for cholesterol, blood pressure or diabetes.None of the above (.075); Medication for pain relief, constipation, heartburn.Ibuprofen (e.g. Nurofen) (.052); Medication for pain relief, constipation, heartburn.None of the above (.026)
MusculoskeletalSpine	SunExposure (5.0%)	Facial ageing.Younger than you are (.045)
MusculoskeletalSpine	Diet (4.2%)	Cereal intake (.037); Tea intake (.029); Major dietary changes in the last 5 years.No (.025)
MusculoskeletalSpine	Alcohol (3.4%)	Alcohol usually taken with meals (.025)
MusculoskeletalSpine	EarlyLifeFactors (3.1%)	Comparative height size at age 10.Shorter (.046)
MusculoskeletalSpine	Sleep (0.0%)
MusculoskeletalSpine	ElectronicDevices (0.0%)
PhysicalActivity	ElectronicDevices (40.0%)	Weekly usage of mobile phone in last 3 months (.089); Length of mobile phone use (.073); Hands-free device/speakerphone use with mobile phone in last 3 month (.064)
PhysicalActivity	PhysicalActivityQuestionnaire (37.1%)	Usual walking pace (.141); Types of physical activity in last 4 weeks.Strenuous sports (.113); Frequency of strenuous sports in last 4 weeks (.102)
PhysicalActivity	Smoking (25.0%)	Time from waking to first cigarette (.057); Age started smoking in current smokers (.054); Current tobacco smoking.No (.045)
PhysicalActivity	EarlyLifeFactors (21.9%)	Breastfed as a baby.Yes (.033); Comparative height size at age 10.Shorter (.032); Country of birth (UK/elsewhere).Elsewhere (.031)
PhysicalActivity	Alcohol (17.2%)	Average weekly champagne plus white wine intake (.051); Alcohol drinker status (.043); Average weekly red wine intake (.041)
PhysicalActivity	Sleep (14.3%)	Snoring (.020)
PhysicalActivity	Diet (12.7%)	Coffee type.Ground coffee (include espresso, filter etc) (.044); Salad / raw vegetable intake (.035); Spread type.Butter/spreadable butter (.034)
PhysicalActivity	Medication (12.1%)	Medication for pain relief, constipation, heartburn.Ibuprofen (e.g. Nurofen) (.108); Medication for cholesterol, blood pressure or diabetes.None of the above (.107); Medication for cholesterol, blood pressure, diabetes, or take exogenous hormones.None of the above (.062)
PhysicalActivity	SunExposure (10.0%)	Facial ageing.Younger than you are (.084); Skin colour (.023)
