## Supplementary material for "Analyzing the multidimensionality of biological aging with the tools of deep learning across diverse image-based and physiological indicators yields robust age predictors": Supplementary Table 29 - List of socioeconomic variables by subcategories for the Socioeconomics Wide Association Study [SWAS].xlsx

### Sheet: Sheet1
Subcategory	Feature	Sub Field	Sample Size
Education	Qualifications	None of the above	569621
Education	Qualifications	Prefer not to answer	569621
Education	Qualifications	College or University degree	569621
Education	Qualifications	A levels/AS levels or equivalent	241987
Education	Qualifications	O levels/GCSEs or equivalent	148086
Education	Qualifications	CSEs or equivalent	74325
Education	Qualifications	NVQ or HND or HNC or equivalent	12612
Education	Qualifications	Other professional qualifications eg: nursing, teaching	1392
Household	Length of time at current address	-	571499
Household	Number in household	-	571031
Household	Number of vehicles in household	-	570936
Household	Average total household income before tax	-	495735
Household	Type of accommodation lived in	None of the above	573398
Household	Type of accommodation lived in	Prefer not to answer	573398
Household	Type of accommodation lived in	A house or bungalow	573398
Household	Type of accommodation lived in	A flat, maisonette or apartment	573398
Household	Type of accommodation lived in	Mobile or temporary structure (i	573398
Household	Type of accommodation lived in	Sheltered accommodation	573398
Household	Type of accommodation lived in	Care home	573398
Household	Own or rent accommodation lived in	None of the above	571914
Household	Own or rent accommodation lived in	Prefer not to answer	571914
Household	Own or rent accommodation lived in	Do not know	572006
Household	Own or rent accommodation lived in	Own outright (by you or someone in your household)	571914
Household	Own or rent accommodation lived in	Own with a mortgage	571914
Household	Own or rent accommodation lived in	Rent - from local authority, local council, housing association	571914
Household	Own or rent accommodation lived in	Rent - from private landlord or letting agency	571914
Household	Own or rent accommodation lived in	Pay part rent and part mortgage (shared ownership)	571914
Household	Own or rent accommodation lived in	Live in accommodation rent free	571914
Household	Gas or solid-fuel cooking/heating	None of the above	569624
Household	Gas or solid-fuel cooking/heating	Prefer not to answer	569624
Household	Gas or solid-fuel cooking/heating	Do not know	569624
Household	Gas or solid-fuel cooking/heating	A gas hob or gas cooker	569624
Household	Gas or solid-fuel cooking/heating	A gas fire that you use regularly in winter time	194933
Household	Gas or solid-fuel cooking/heating	An open solid fuel fire that you use regularly in winter time	6745
Household	Heating type(s) in home	None of the above	244456
Household	Heating type(s) in home	Prefer not to answer	244456
Household	Heating type(s) in home	Do not know	244456
Household	Heating type(s) in home	Gas central heating	244456
Household	Heating type(s) in home	Electric storage heaters	2054
Household	Heating type(s) in home	Oil (kerosene) central heating	217
Household	Heating type(s) in home	Portable gas or paraffin heaters	63
Household	Heating type(s) in home	Solid fuel central heating	63
Household	Heating type(s) in home	Open fire without central heating	5112
Household	How are people in household related to participant	Prefer not to answer	464770
Household	How are people in household related to participant	Husband, wife or partner	464770
Household	How are people in household related to participant	Son and/or daughter (include step-children)	169416
Household	How are people in household related to participant	Brother and/or sister	8867
Household	How are people in household related to participant	Mother and/or father	563
Household	How are people in household related to participant	Grandparent	3914
Household	How are people in household related to participant	Grandchild	784
Household	How are people in household related to participant	Other related	20
Household	How are people in household related to participant	Other unrelated	77
OtherSociodemographics	Private healthcare	-	242437
OtherSociodemographics	Attendance/disability/mobility allowance	None of the above	573343
OtherSociodemographics	Attendance/disability/mobility allowance	Prefer not to answer	573343
OtherSociodemographics	Attendance/disability/mobility allowance	Do not know	573343
OtherSociodemographics	Attendance/disability/mobility allowance	Attendance allowance	573343
OtherSociodemographics	Attendance/disability/mobility allowance	Disability living allowance	13570
OtherSociodemographics	Attendance/disability/mobility allowance	Blue badge	1810
Employment	Time employed in main current job	-	572178
Employment	Length of working week for main job	-	568704
Employment	Frequency of travelling from home to job workplace	-	569913
Employment	Distance between home and job workplace	-	556122
Employment	Job involves mainly walking or standing	-	572973
Employment	Job involves heavy manual or physical work	-	573028
Employment	Job involves shift work	-	572626
Employment	Job involves night shift work	-	573024
Employment	Current employment status	None of the above	573391
Employment	Current employment status	Prefer not to Answer	573391
Employment	Current employment status	In paid employment or self-employed	573391
Employment	Current employment status	Retired	45414
Employment	Current employment status	Looking after home and/or family	7241
Employment	Current employment status	Unable to work because of sickness or disability	1593
Employment	Current employment status	Unemployed	639
Employment	Current employment status	Doing unpaid or voluntary work	26
Employment	Current employment status	Full or part-time student	42
Employment	Transport type for commuting to job workplace	None of the above	290577
Employment	Transport type for commuting to job workplace	Prefer not to Answer	290577
Employment	Transport type for commuting to job workplace	Car/motor vehicle	290577
Employment	Transport type for commuting to job workplace	Walk	58940
Employment	Transport type for commuting to job workplace	Public transport	11723
Employment	Transport type for commuting to job workplace	Cycle	990
SocialSupport	Frequency of friend/family visits	-	566143
SocialSupport	Able to confide	-	553117
SocialSupport	Leisure/social activities	None of the above	573379
SocialSupport	Leisure/social activities	Prefer not to answer	573379
SocialSupport	Leisure/social activities	Sports club or gym	573379
SocialSupport	Leisure/social activities	Pub or social club	152836
SocialSupport	Leisure/social activities	Religious group	29734
SocialSupport	Leisure/social activities	Adult education class	2914
SocialSupport	Leisure/social activities	Other group activity	154
