## Supplementary material for "Analyzing the multidimensionality of biological aging with the tools of deep learning across diverse image-based and physiological indicators yields robust age predictors": Supplementary Table 31 - Socioeconomic variables most associated with accelerated aging for each aging dimension.xlsx

### Sheet: Sheet1
Aging dimension	X-subcategory	Variables
Abdomen	SocialSupport (11.1%)	Leisure/social activities.None of the above (.033)
Abdomen	Household (2.3%)	Own or rent accommodation lived in.Rent - from local authority, local council, housing association (.028)
Abdomen	OtherSociodemographics (0.0%)
Abdomen	Employment (0.0%)
Abdomen	Education (0.0%)
AbdomenLiver	SocialSupport (22.2%)	Leisure/social activities.Pub or social club (.032); Leisure/social activities.None of the above (.026)
AbdomenLiver	Household (2.3%)	Own or rent accommodation lived in.Rent - from local authority, local council, housing association (.021)
AbdomenLiver	OtherSociodemographics (0.0%)
AbdomenLiver	Employment (0.0%)
AbdomenLiver	Education (0.0%)
AbdomenPancreas	SocialSupport (11.1%)	Leisure/social activities.None of the above (.032)
AbdomenPancreas	OtherSociodemographics (0.0%)
AbdomenPancreas	Household (0.0%)
AbdomenPancreas	Employment (0.0%)
AbdomenPancreas	Education (0.0%)
Arterial	SocialSupport (0.0%)
Arterial	OtherSociodemographics (0.0%)
Arterial	Household (0.0%)
Arterial	Employment (0.0%)
Arterial	Education (0.0%)
ArterialCarotids	SocialSupport (0.0%)
ArterialCarotids	OtherSociodemographics (0.0%)
ArterialCarotids	Household (0.0%)
ArterialCarotids	Employment (0.0%)
ArterialCarotids	Education (0.0%)
ArterialPulseWaveAnalysis	OtherSociodemographics (42.9%)	Private healthcare (.035); Attendance/disability/mobility allowance.Attendance allowance (.011); Attendance/disability/mobility allowance.Do not know (.011)
ArterialPulseWaveAnalysis	Education (37.5%)	Qualifications.None of the above (.070); Qualifications.CSEs or equivalent (.056); Qualifications.Prefer not to answer (.013)
ArterialPulseWaveAnalysis	Employment (34.8%)	Job involves heavy manual or physical work (.036); Job involves mainly walking or standing (.036); Transport type for commuting to job workplace.Car/motor vehicle (.035)
ArterialPulseWaveAnalysis	SocialSupport (33.3%)	Leisure/social activities.Pub or social club (.046); Leisure/social activities.None of the above (.042); Leisure/social activities.Prefer not to answer (.012)
ArterialPulseWaveAnalysis	Household (6.8%)	Gas or solid-fuel cooking/heating.A gas fire that you use regularly in winter time (.052); Own or rent accommodation lived in.Rent - from local authority, local council, housing association (.049); Length of time at current address (.023)
Biochemistry	OtherSociodemographics (28.6%)	Private healthcare (.030); Attendance/disability/mobility allowance.Attendance allowance (.022)
Biochemistry	Education (12.5%)	Qualifications.None of the above (.046)
Biochemistry	Employment (4.8%)	Job involves heavy manual or physical work (.017)
Biochemistry	Household (2.3%)	Own or rent accommodation lived in.Rent - from local authority, local council, housing association (.050)
Biochemistry	SocialSupport (0.0%)
BiochemistryBlood	OtherSociodemographics (57.1%)	Private healthcare (.034); Attendance/disability/mobility allowance.Attendance allowance (.022); Attendance/disability/mobility allowance.Prefer not to answer (.013)
BiochemistryBlood	Education (37.5%)	Qualifications.None of the above (.066); Qualifications.CSEs or equivalent (.027); Qualifications.Prefer not to answer (.012)
BiochemistryBlood	Employment (18.2%)	Job involves heavy manual or physical work (.042); Job involves mainly walking or standing (.032); Job involves night shift work (.031)
BiochemistryBlood	Household (15.9%)	Own or rent accommodation lived in.Rent - from local authority, local council, housing association (.067); Type of accommodation lived in.A flat, maisonette or apartment (.026); Gas or solid-fuel cooking/heating.A gas fire that you use regularly in winter time (.024)
BiochemistryBlood	SocialSupport (11.1%)	Leisure/social activities.None of the above (.023)
BiochemistryUrine	SocialSupport (33.3%)	Able to confide (.025); Leisure/social activities.Sports club or gym (.021); Frequency of friend/family visits (.017)
BiochemistryUrine	Education (25.0%)	Qualifications.College or University degree (.053); Qualifications.A levels/AS levels or equivalent (.041)
BiochemistryUrine	Household (9.1%)	Own or rent accommodation lived in.Own outright (by you or someone in your household) (.046); How are people in household related to participant.Husband, wife or partner (.039); Average total household income before tax (.034)
BiochemistryUrine	OtherSociodemographics (0.0%)
BiochemistryUrine	Employment (0.0%)
Brain	Education (12.5%)	Qualifications.None of the above (.033)
Brain	Household (4.5%)	Own or rent accommodation lived in.Rent - from local authority, local council, housing association (.052); Type of accommodation lived in.A flat, maisonette or apartment (.038)
Brain	SocialSupport (0.0%)
Brain	OtherSociodemographics (0.0%)
Brain	Employment (0.0%)
BrainCognitive	OtherSociodemographics (28.6%)	Private healthcare (.027); Attendance/disability/mobility allowance.Attendance allowance (.025)
BrainCognitive	Employment (13.0%)	Job involves heavy manual or physical work (.039); Job involves night shift work (.036); Job involves mainly walking or standing (.030)
BrainCognitive	Education (12.5%)	Qualifications.None of the above (.071)
BrainCognitive	Household (4.5%)	Own or rent accommodation lived in.Rent - from local authority, local council, housing association (.049); Type of accommodation lived in.A flat, maisonette or apartment (.035)
BrainCognitive	SocialSupport (0.0%)
BrainMRI	SocialSupport (11.1%)	Leisure/social activities.Pub or social club (.046)
BrainMRI	Household (4.5%)	Type of accommodation lived in.A flat, maisonette or apartment (.042); Own or rent accommodation lived in.Rent - from local authority, local council, housing association (.042)
BrainMRI	OtherSociodemographics (0.0%)
BrainMRI	Employment (0.0%)
BrainMRI	Education (0.0%)
Eyes	OtherSociodemographics (14.3%)	Private healthcare (.020)
Eyes	SocialSupport (11.1%)	Leisure/social activities.None of the above (.021)
Eyes	Household (4.5%)	Own or rent accommodation lived in.Rent - from local authority, local council, housing association (.043); Type of accommodation lived in.A flat, maisonette or apartment (.032)
Eyes	Employment (0.0%)
Eyes	Education (0.0%)
EyesAll	Education (37.5%)	Qualifications.None of the above (.075); Qualifications.CSEs or equivalent (.037); Qualifications.Prefer not to answer (.022)
EyesAll	OtherSociodemographics (28.6%)	Private healthcare (.034); Attendance/disability/mobility allowance.Attendance allowance (.015)
EyesAll	SocialSupport (22.2%)	Leisure/social activities.Pub or social club (.028); Leisure/social activities.None of the above (.021)
EyesAll	Household (9.1%)	Own or rent accommodation lived in.Rent - from local authority, local council, housing association (.048); Gas or solid-fuel cooking/heating.A gas fire that you use regularly in winter time (.030); Type of accommodation lived in.A flat, maisonette or apartment (.023)
EyesAll	Employment (0.0%)
EyesFundus	SocialSupport (11.1%)	Leisure/social activities.Pub or social club (.030)
EyesFundus	Household (4.5%)	Own or rent accommodation lived in.Rent - from local authority, local council, housing association (.035); Type of accommodation lived in.A flat, maisonette or apartment (.031)
EyesFundus	OtherSociodemographics (0.0%)
EyesFundus	Employment (0.0%)
EyesFundus	Education (0.0%)
EyesOCT	OtherSociodemographics (14.3%)	Private healthcare (.020)
EyesOCT	Household (4.5%)	Own or rent accommodation lived in.Rent - from local authority, local council, housing association (.035); Type of accommodation lived in.A flat, maisonette or apartment (.026)
EyesOCT	SocialSupport (0.0%)
EyesOCT	Employment (0.0%)
EyesOCT	Education (0.0%)
Hearing	OtherSociodemographics (57.1%)	Private healthcare (.057); Attendance/disability/mobility allowance.Attendance allowance (.030); Attendance/disability/mobility allowance.Prefer not to answer (.025)
Hearing	Education (37.5%)	Qualifications.None of the above (.117); Qualifications.CSEs or equivalent (.052); Qualifications.Prefer not to answer (.032)
Hearing	Household (36.4%)	Own or rent accommodation lived in.Rent - from local authority, local council, housing association (.080); Type of accommodation lived in.A flat, maisonette or apartment (.056); Own or rent accommodation lived in.Rent - from private landlord or letting agency (.031)
Hearing	SocialSupport (22.2%)	Leisure/social activities.Prefer not to answer (.016); Leisure/social activities.None of the above (.012)
Hearing	Employment (21.7%)	Current employment status.Looking after home and/or family (.076); Job involves night shift work (.029); Job involves heavy manual or physical work (.023)
Heart	SocialSupport (11.1%)	Leisure/social activities.Pub or social club (.060)
Heart	Household (2.3%)	Own or rent accommodation lived in.Rent - from local authority, local council, housing association (.042)
Heart	OtherSociodemographics (0.0%)
Heart	Employment (0.0%)
Heart	Education (0.0%)
HeartECG	SocialSupport (0.0%)
HeartECG	OtherSociodemographics (0.0%)
HeartECG	Household (0.0%)
HeartECG	Employment (0.0%)
HeartECG	Education (0.0%)
HeartMRI	SocialSupport (22.2%)	Leisure/social activities.Pub or social club (.038); Leisure/social activities.None of the above (.025)
HeartMRI	OtherSociodemographics (14.3%)	Private healthcare (.024)
HeartMRI	Employment (4.3%)	Current employment status.Retired (.065)
HeartMRI	Household (2.3%)	Own or rent accommodation lived in.Rent - from local authority, local council, housing association (.044)
HeartMRI	Education (0.0%)
ImmuneSystem	SocialSupport (22.2%)	Leisure/social activities.Pub or social club (.014); Frequency of friend/family visits (.007)
ImmuneSystem	Household (15.9%)	Own or rent accommodation lived in.Rent - from local authority, local council, housing association (.028); Type of accommodation lived in.A flat, maisonette or apartment (.026); Own or rent accommodation lived in.Rent - from private landlord or letting agency (.013)
ImmuneSystem	OtherSociodemographics (14.3%)	Attendance/disability/mobility allowance.Attendance allowance (.019)
ImmuneSystem	Employment (0.0%)
ImmuneSystem	Education (0.0%)
Lungs	OtherSociodemographics (57.1%)	Private healthcare (.038); Attendance/disability/mobility allowance.Attendance allowance (.034); Attendance/disability/mobility allowance.Prefer not to answer (.020)
Lungs	SocialSupport (44.4%)	Leisure/social activities.Religious group (.034); Leisure/social activities.Pub or social club (.032); Leisure/social activities.None of the above (.031)
Lungs	Education (37.5%)	Qualifications.None of the above (.111); Qualifications.CSEs or equivalent (.031); Qualifications.Prefer not to answer (.026)
Lungs	Household (29.5%)	Own or rent accommodation lived in.Rent - from local authority, local council, housing association (.100); Gas or solid-fuel cooking/heating.A gas fire that you use regularly in winter time (.064); Type of accommodation lived in.A flat, maisonette or apartment (.051)
Lungs	Employment (13.0%)	Job involves night shift work (.029); Current employment status.Prefer not to Answer (.013); Job involves heavy manual or physical work (.011)
Musculoskeletal	OtherSociodemographics (14.3%)	Private healthcare (.034)
Musculoskeletal	Education (12.5%)	Qualifications.None of the above (.032)
Musculoskeletal	Household (4.5%)	Own or rent accommodation lived in.Rent - from local authority, local council, housing association (.040)
Musculoskeletal	SocialSupport (0.0%)
Musculoskeletal	Employment (0.0%)
MusculoskeletalFullBody	OtherSociodemographics (14.3%)	Private healthcare (.028)
MusculoskeletalFullBody	SocialSupport (11.1%)	Leisure/social activities.None of the above (.028)
MusculoskeletalFullBody	Household (4.5%)	Own or rent accommodation lived in.Rent - from local authority, local council, housing association (.036); Gas or solid-fuel cooking/heating.A gas fire that you use regularly in winter time (.035)
MusculoskeletalFullBody	Employment (0.0%)
MusculoskeletalFullBody	Education (0.0%)
MusculoskeletalHips	OtherSociodemographics (14.3%)	Private healthcare (.027)
MusculoskeletalHips	Education (12.5%)	Qualifications.None of the above (.033)
MusculoskeletalHips	SocialSupport (11.1%)	Leisure/social activities.None of the above (.029)
MusculoskeletalHips	Household (6.8%)	Own or rent accommodation lived in.Rent - from local authority, local council, housing association (.031); Type of accommodation lived in.A flat, maisonette or apartment (.029); Own or rent accommodation lived in.Rent - from private landlord or letting agency (.024)
MusculoskeletalHips	Employment (4.3%)	Job involves night shift work (.022)
MusculoskeletalKnees	Household (2.3%)	Own or rent accommodation lived in.Own outright (by you or someone in your household) (.025)
MusculoskeletalKnees	SocialSupport (0.0%)
MusculoskeletalKnees	OtherSociodemographics (0.0%)
MusculoskeletalKnees	Employment (0.0%)
MusculoskeletalKnees	Education (0.0%)
MusculoskeletalScalars	OtherSociodemographics (57.1%)	Private healthcare (.053); Attendance/disability/mobility allowance.Attendance allowance (.031); Attendance/disability/mobility allowance.Prefer not to answer (.022)
MusculoskeletalScalars	SocialSupport (55.6%)	Leisure/social activities.Religious group (.049); Leisure/social activities.None of the above (.033); Leisure/social activities.Prefer not to answer (.016)
MusculoskeletalScalars	Household (47.7%)	Own or rent accommodation lived in.Rent - from local authority, local council, housing association (.089); Gas or solid-fuel cooking/heating.A gas fire that you use regularly in winter time (.042); Type of accommodation lived in.A flat, maisonette or apartment (.042)
MusculoskeletalScalars	Education (37.5%)	Qualifications.None of the above (.079); Qualifications.CSEs or equivalent (.033); Qualifications.Prefer not to answer (.019)
MusculoskeletalScalars	Employment (21.7%)	Transport type for commuting to job workplace.Public transport (.041); Transport type for commuting to job workplace.Walk (.031); Current employment status.Prefer not to Answer (.014)
MusculoskeletalSpine	Education (12.5%)	Qualifications.None of the above (.030)
MusculoskeletalSpine	SocialSupport (11.1%)	Leisure/social activities.None of the above (.025)
MusculoskeletalSpine	Employment (4.3%)	Job involves night shift work (.024)
MusculoskeletalSpine	Household (2.3%)	Own or rent accommodation lived in.Rent - from local authority, local council, housing association (.033)
MusculoskeletalSpine	OtherSociodemographics (0.0%)
PhysicalActivity	OtherSociodemographics (28.6%)	Private healthcare (.043); Attendance/disability/mobility allowance.Attendance allowance (.033)
PhysicalActivity	SocialSupport (25.0%)	Leisure/social activities.Religious group (.084); Leisure/social activities.None of the above (.040)
PhysicalActivity	Household (15.0%)	Own or rent accommodation lived in.Own outright (by you or someone in your household) (.091); Gas or solid-fuel cooking/heating.A gas fire that you use regularly in winter time (.043); Own or rent accommodation lived in.Rent - from local authority, local council, housing association (.043)
PhysicalActivity	Education (12.5%)	Qualifications.None of the above (.025)
PhysicalActivity	Employment (9.5%)	Current employment status.Unable to work because of sickness or disability (.246); Current employment status.None of the above (.016)
