## Supplementary material for "Analyzing the multidimensionality of biological aging with the tools of deep learning across diverse image-based and physiological indicators yields robust age predictors": Supplementary Table 33 - Socioeconomic variables most associated with decelerated aging for each aging dimension.xlsx

### Sheet: Sheet1
Aging dimension	X-subcategory	Variables
Abdomen	OtherSociodemographics (14.3%)	Attendance/disability/mobility allowance.None of the above (.040)
Abdomen	Employment (13.0%)	Length of working week for main job (.044); Current employment status.In paid employment or self-employed (.043); Frequency of travelling from home to job workplace (.029)
Abdomen	Education (12.5%)	Qualifications.College or University degree (.048)
Abdomen	SocialSupport (11.1%)	Leisure/social activities.Sports club or gym (.058)
Abdomen	Household (4.5%)	Average total household income before tax (.043); Number of vehicles in household (.039)
AbdomenLiver	OtherSociodemographics (14.3%)	Attendance/disability/mobility allowance.None of the above (.031)
AbdomenLiver	Employment (13.0%)	Current employment status.In paid employment or self-employed (.035); Length of working week for main job (.034); Frequency of travelling from home to job workplace (.023)
AbdomenLiver	Education (12.5%)	Qualifications.College or University degree (.035)
AbdomenLiver	SocialSupport (11.1%)	Leisure/social activities.Sports club or gym (.041)
AbdomenLiver	Household (4.5%)	Number of vehicles in household (.036); Average total household income before tax (.032)
AbdomenPancreas	OtherSociodemographics (14.3%)	Attendance/disability/mobility allowance.None of the above (.037)
AbdomenPancreas	Employment (13.0%)	Length of working week for main job (.038); Current employment status.In paid employment or self-employed (.033); Frequency of travelling from home to job workplace (.025)
AbdomenPancreas	Education (12.5%)	Qualifications.College or University degree (.041)
AbdomenPancreas	SocialSupport (11.1%)	Leisure/social activities.Sports club or gym (.055)
AbdomenPancreas	Household (4.5%)	Average total household income before tax (.034); Number of vehicles in household (.027)
Arterial	Education (12.5%)	Qualifications.College or University degree (.079)
Arterial	Household (4.9%)	Average total household income before tax (.054)
Arterial	SocialSupport (0.0%)
Arterial	OtherSociodemographics (0.0%)
Arterial	Employment (0.0%)
ArterialCarotids	Education (12.5%)	Qualifications.College or University degree (.068)
ArterialCarotids	Household (2.4%)
ArterialCarotids	SocialSupport (0.0%)
ArterialCarotids	OtherSociodemographics (0.0%)
ArterialCarotids	Employment (0.0%)
ArterialPulseWaveAnalysis	Education (25.0%)	Qualifications.College or University degree (.102); Qualifications.A levels/AS levels or equivalent (.065)
ArterialPulseWaveAnalysis	SocialSupport (22.2%)	Leisure/social activities.Sports club or gym (.075); Frequency of friend/family visits (.011)
ArterialPulseWaveAnalysis	OtherSociodemographics (14.3%)	Attendance/disability/mobility allowance.None of the above (.042)
ArterialPulseWaveAnalysis	Household (6.8%)	Average total household income before tax (.087); Own or rent accommodation lived in.Own with a mortgage (.021); Number in household (.015)
ArterialPulseWaveAnalysis	Employment (4.3%)	Length of working week for main job (.014)
Biochemistry	Education (25.0%)	Qualifications.College or University degree (.058); Qualifications.A levels/AS levels or equivalent (.031)
Biochemistry	Employment (23.8%)	Current employment status.In paid employment or self-employed (.038); Length of working week for main job (.038); Transport type for commuting to job workplace.Car/motor vehicle (.035)
Biochemistry	OtherSociodemographics (14.3%)	Attendance/disability/mobility allowance.None of the above (.069)
Biochemistry	SocialSupport (11.1%)	Able to confide (.017)
Biochemistry	Household (9.1%)	Average total household income before tax (.085); Number of vehicles in household (.043); Number in household (.039)
BiochemistryBlood	SocialSupport (33.3%)	Leisure/social activities.Sports club or gym (.027); Able to confide (.027); Frequency of friend/family visits (.018)
BiochemistryBlood	Education (25.0%)	Qualifications.College or University degree (.077); Qualifications.A levels/AS levels or equivalent (.048)
BiochemistryBlood	Household (22.7%)	Average total household income before tax (.093); Number of vehicles in household (.049); Number in household (.038)
BiochemistryBlood	Employment (18.2%)	Current employment status.In paid employment or self-employed (.028); Transport type for commuting to job workplace.Car/motor vehicle (.026); Length of working week for main job (.019)
BiochemistryBlood	OtherSociodemographics (14.3%)	Attendance/disability/mobility allowance.None of the above (.069)
BiochemistryUrine	Employment (39.1%)	Length of working week for main job (.041); Job involves night shift work (.039); Frequency of travelling from home to job workplace (.039)
BiochemistryUrine	Education (12.5%)	Qualifications.None of the above (.043)
BiochemistryUrine	Household (11.4%)	Own or rent accommodation lived in.Rent - from local authority, local council, housing association (.038); Gas or solid-fuel cooking/heating.A gas fire that you use regularly in winter time (.038); Type of accommodation lived in.A flat, maisonette or apartment (.025)
BiochemistryUrine	SocialSupport (11.1%)	Leisure/social activities.None of the above (.024)
BiochemistryUrine	OtherSociodemographics (0.0%)
Brain	Education (25.0%)	Qualifications.College or University degree (.048); Qualifications.A levels/AS levels or equivalent (.044)
Brain	OtherSociodemographics (14.3%)	Attendance/disability/mobility allowance.None of the above (.042)
Brain	SocialSupport (11.1%)	Able to confide (.036)
Brain	Household (9.1%)	Number of vehicles in household (.070); Average total household income before tax (.056); Type of accommodation lived in.A house or bungalow (.038)
Brain	Employment (4.3%)	Current employment status.In paid employment or self-employed (.032)
BrainCognitive	Education (37.5%)	Qualifications.College or University degree (.078); Qualifications.A levels/AS levels or equivalent (.061); Qualifications.O levels/GCSEs or equivalent (.051)
BrainCognitive	OtherSociodemographics (14.3%)	Attendance/disability/mobility allowance.None of the above (.039)
BrainCognitive	SocialSupport (11.1%)	Leisure/social activities.Sports club or gym (.031)
BrainCognitive	Household (6.8%)	Average total household income before tax (.086); Number of vehicles in household (.054); Type of accommodation lived in.A house or bungalow (.036)
BrainCognitive	Employment (0.0%)
BrainMRI	Education (25.0%)	Qualifications.A levels/AS levels or equivalent (.031); Qualifications.College or University degree (.031)
BrainMRI	OtherSociodemographics (14.3%)	Attendance/disability/mobility allowance.None of the above (.046)
BrainMRI	Employment (13.0%)	Transport type for commuting to job workplace.Car/motor vehicle (.033); Current employment status.In paid employment or self-employed (.030); Time employed in main current job (.026)
BrainMRI	SocialSupport (11.1%)	Able to confide (.036)
BrainMRI	Household (9.1%)	Number of vehicles in household (.060); Type of accommodation lived in.A house or bungalow (.043); Average total household income before tax (.040)
Eyes	SocialSupport (22.2%)	Leisure/social activities.Sports club or gym (.026); Able to confide (.019)
Eyes	OtherSociodemographics (14.3%)	Attendance/disability/mobility allowance.None of the above (.048)
Eyes	Household (11.4%)	Number in household (.057); Average total household income before tax (.054); Number of vehicles in household (.048)
Eyes	Employment (0.0%)
Eyes	Education (0.0%)
EyesAll	Education (25.0%)	Qualifications.College or University degree (.075); Qualifications.A levels/AS levels or equivalent (.049)
EyesAll	Employment (17.4%)	Current employment status.In paid employment or self-employed (.033); Length of working week for main job (.029); Transport type for commuting to job workplace.Car/motor vehicle (.028)
EyesAll	Household (15.9%)	Average total household income before tax (.083); Number of vehicles in household (.044); Type of accommodation lived in.A house or bungalow (.027)
EyesAll	OtherSociodemographics (14.3%)	Attendance/disability/mobility allowance.None of the above (.044)
EyesAll	SocialSupport (11.1%)	Leisure/social activities.Sports club or gym (.041)
EyesFundus	OtherSociodemographics (14.3%)	Attendance/disability/mobility allowance.None of the above (.030)
EyesFundus	Household (9.1%)	Number in household (.043); Type of accommodation lived in.A house or bungalow (.031); Number of vehicles in household (.027)
EyesFundus	SocialSupport (0.0%)
EyesFundus	Employment (0.0%)
EyesFundus	Education (0.0%)
EyesOCT	Employment (26.1%)	Current employment status.In paid employment or self-employed (.029); Length of working week for main job (.028); Frequency of travelling from home to job workplace (.023)
EyesOCT	SocialSupport (22.2%)	Able to confide (.021); Leisure/social activities.Sports club or gym (.017)
EyesOCT	OtherSociodemographics (14.3%)	Attendance/disability/mobility allowance.None of the above (.050)
EyesOCT	Household (11.4%)	Average total household income before tax (.050); Number in household (.048); Number of vehicles in household (.047)
EyesOCT	Education (0.0%)
Hearing	Education (37.5%)	Qualifications.College or University degree (.077); Qualifications.A levels/AS levels or equivalent (.047); Qualifications.O levels/GCSEs or equivalent (.026)
Hearing	Employment (34.8%)	Length of working week for main job (.083); Current employment status.In paid employment or self-employed (.078); Current employment status.Retired (.057)
Hearing	SocialSupport (22.2%)	Leisure/social activities.Sports club or gym (.035); Able to confide (.016)
Hearing	OtherSociodemographics (14.3%)	Attendance/disability/mobility allowance.None of the above (.079)
Hearing	Household (13.6%)	Average total household income before tax (.120); Number of vehicles in household (.084); Type of accommodation lived in.A house or bungalow (.061)
Heart	OtherSociodemographics (14.3%)	Attendance/disability/mobility allowance.None of the above (.045)
Heart	Employment (13.0%)	Length of working week for main job (.057); Current employment status.In paid employment or self-employed (.054); Time employed in main current job (.035)
Heart	Education (12.5%)	Qualifications.College or University degree (.047)
Heart	SocialSupport (11.1%)	Leisure/social activities.Sports club or gym (.046)
Heart	Household (4.7%)	Average total household income before tax (.059); Number of vehicles in household (.044)
HeartECG	OtherSociodemographics (14.3%)	Attendance/disability/mobility allowance.None of the above (.035)
HeartECG	Education (12.5%)	Qualifications.College or University degree (.025)
HeartECG	SocialSupport (11.1%)	Leisure/social activities.Sports club or gym (.027)
HeartECG	Household (0.0%)
HeartECG	Employment (0.0%)
HeartMRI	Employment (30.4%)	Length of working week for main job (.056); Current employment status.In paid employment or self-employed (.054); Time employed in main current job (.035)
HeartMRI	OtherSociodemographics (14.3%)	Attendance/disability/mobility allowance.None of the above (.041)
HeartMRI	Education (12.5%)	Qualifications.College or University degree (.035)
HeartMRI	SocialSupport (11.1%)	Leisure/social activities.Sports club or gym (.045)
HeartMRI	Household (9.1%)	Average total household income before tax (.053); Number of vehicles in household (.045); Number in household (.035)
ImmuneSystem	Employment (43.5%)	Length of working week for main job (.037); Current employment status.Retired (.029); Current employment status.In paid employment or self-employed (.029)
ImmuneSystem	SocialSupport (22.2%)	Able to confide (.010); Leisure/social activities.Sports club or gym (.010)
ImmuneSystem	Household (15.9%)	Type of accommodation lived in.A house or bungalow (.027); Number of vehicles in household (.025); Number in household (.025)
ImmuneSystem	OtherSociodemographics (14.3%)	Attendance/disability/mobility allowance.None of the above (.042)
ImmuneSystem	Education (0.0%)
Lungs	Education (37.5%)	Qualifications.College or University degree (.112); Qualifications.A levels/AS levels or equivalent (.061); Qualifications.O levels/GCSEs or equivalent (.024)
Lungs	SocialSupport (33.3%)	Leisure/social activities.Sports club or gym (.073); Able to confide (.037); Frequency of friend/family visits (.009)
Lungs	Household (22.7%)	Average total household income before tax (.136); Number of vehicles in household (.086); Type of accommodation lived in.A house or bungalow (.056)
Lungs	Employment (21.7%)	Current employment status.In paid employment or self-employed (.044); Length of working week for main job (.033); Time employed in main current job (.026)
Lungs	OtherSociodemographics (14.3%)	Attendance/disability/mobility allowance.None of the above (.098)
Musculoskeletal	Education (25.0%)	Qualifications.College or University degree (.054); Qualifications.A levels/AS levels or equivalent (.033)
Musculoskeletal	OtherSociodemographics (14.3%)	Attendance/disability/mobility allowance.None of the above (.052)
Musculoskeletal	Employment (13.0%)	Length of working week for main job (.055); Current employment status.In paid employment or self-employed (.053); Frequency of travelling from home to job workplace (.030)
Musculoskeletal	Household (11.4%)	Average total household income before tax (.090); Number of vehicles in household (.050); Number in household (.044)
Musculoskeletal	SocialSupport (11.1%)	Leisure/social activities.Sports club or gym (.054)
MusculoskeletalFullBody	Employment (17.4%)	Length of working week for main job (.054); Current employment status.In paid employment or self-employed (.052); Frequency of travelling from home to job workplace (.033)
MusculoskeletalFullBody	OtherSociodemographics (14.3%)	Attendance/disability/mobility allowance.None of the above (.054)
MusculoskeletalFullBody	Education (12.5%)	Qualifications.College or University degree (.042)
MusculoskeletalFullBody	SocialSupport (11.1%)	Leisure/social activities.Sports club or gym (.068)
MusculoskeletalFullBody	Household (9.1%)	Average total household income before tax (.077); Number of vehicles in household (.041); Own or rent accommodation lived in.Own with a mortgage (.037)
MusculoskeletalHips	Education (25.0%)	Qualifications.College or University degree (.049); Qualifications.A levels/AS levels or equivalent (.033)
MusculoskeletalHips	OtherSociodemographics (14.3%)	Attendance/disability/mobility allowance.None of the above (.042)
MusculoskeletalHips	Employment (13.0%)	Current employment status.In paid employment or self-employed (.038); Length of working week for main job (.034); Transport type for commuting to job workplace.Car/motor vehicle (.031)
MusculoskeletalHips	Household (11.4%)	Average total household income before tax (.074); Number of vehicles in household (.048); Number in household (.039)
MusculoskeletalHips	SocialSupport (11.1%)	Leisure/social activities.Sports club or gym (.059)
MusculoskeletalKnees	Employment (17.4%)	Current employment status.In paid employment or self-employed (.049); Length of working week for main job (.047); Frequency of travelling from home to job workplace (.032)
MusculoskeletalKnees	Household (4.5%)	Average total household income before tax (.034); Own or rent accommodation lived in.Own with a mortgage (.033)
MusculoskeletalKnees	SocialSupport (0.0%)
MusculoskeletalKnees	OtherSociodemographics (0.0%)
MusculoskeletalKnees	Education (0.0%)
MusculoskeletalScalars	Employment (30.4%)	Transport type for commuting to job workplace.Car/motor vehicle (.049); Length of working week for main job (.040); Current employment status.In paid employment or self-employed (.039)
MusculoskeletalScalars	Education (25.0%)	Qualifications.College or University degree (.076); Qualifications.A levels/AS levels or equivalent (.034)
MusculoskeletalScalars	SocialSupport (22.2%)	Leisure/social activities.Sports club or gym (.090); Able to confide (.041)
MusculoskeletalScalars	Household (20.5%)	Average total household income before tax (.131); Number of vehicles in household (.095); How are people in household related to participant.Husband, wife or partner (.052)
MusculoskeletalScalars	OtherSociodemographics (14.3%)	Attendance/disability/mobility allowance.None of the above (.102)
MusculoskeletalSpine	Education (25.0%)	Qualifications.College or University degree (.059); Qualifications.A levels/AS levels or equivalent (.033)
MusculoskeletalSpine	OtherSociodemographics (14.3%)	Attendance/disability/mobility allowance.None of the above (.039)
MusculoskeletalSpine	SocialSupport (11.1%)	Leisure/social activities.Sports club or gym (.032)
MusculoskeletalSpine	Household (9.1%)	Average total household income before tax (.072); Number of vehicles in household (.035); How are people in household related to participant.Husband, wife or partner (.028)
MusculoskeletalSpine	Employment (8.7%)	Current employment status.In paid employment or self-employed (.025); Length of working week for main job (.025)
PhysicalActivity	Employment (38.1%)	Length of working week for main job (.238); Current employment status.In paid employment or self-employed (.210); Frequency of travelling from home to job workplace (.204)
PhysicalActivity	SocialSupport (25.0%)	Leisure/social activities.Sports club or gym (.087); Leisure/social activities.Pub or social club (.049)
PhysicalActivity	Household (15.0%)	Average total household income before tax (.142); Own or rent accommodation lived in.Own with a mortgage (.115); Number of vehicles in household (.063)
PhysicalActivity	OtherSociodemographics (14.3%)	Attendance/disability/mobility allowance.None of the above (.105)
PhysicalActivity	Education (12.5%)	Qualifications.College or University degree (.048)
