## Supplementary material for "Analyzing the multidimensionality of biological aging with the tools of deep learning across diverse image-based and physiological indicators yields robust age predictors": Supplementary Table 36 - Physical activity scalar features outputted by UKBΓÇÖs software and removed from our list of predictors because non-biological.xlsx

### Sheet: summary_features_removed
Name of the removed feature
file-size
file-deviceID
calibration-errsBefore(mg)
calibration-errsAfter(mg)
calibration-xOffset(g)
calibration-yOffset(g)
calibration-zOffset(g)
calibration-xSlope(g)
calibration-ySlope(g)
calibration-zSlope(g)
calibration-xTemp(C)
calibration-yTemp(C)
calibration-zTemp(C)
calibration-meanDeviceTemp(C)
calibration-numStaticPoints
calibration-staticXmin(g)
calibration-staticXmax(g)
calibration-staticYmin(g)
calibration-staticYmax(g)
calibration-staticZmin(g)
calibration-staticZmax(g)
quality-calibratedOnOwnData
quality-goodCalibration
file-startTime
file-endTime
file-firstDay
errs-interrupts-num
errs-interrupt-mins
quality-daylightSavingsCrossover
wearTime-numNonWearEpisodes(>1hr)
wearTime-overall(days)
nonWearTime-overall(days)
wearTime-mon(hrs)
wearTime-tue(hrs)
wearTime-wed(hrs)
wearTime-thur(hrs)
wearTime-fri(hrs)
wearTime-sat(hrs)
wearTime-sun(hrs)
wearTime-hourOfDay0-(hrs)
wearTime-hourOfDay1-(hrs)
wearTime-hourOfDay2-(hrs)
wearTime-hourOfDay3-(hrs)
wearTime-hourOfDay4-(hrs)
wearTime-hourOfDay5-(hrs)
wearTime-hourOfDay6-(hrs)
wearTime-hourOfDay7-(hrs)
wearTime-hourOfDay8-(hrs)
wearTime-hourOfDay9-(hrs)
wearTime-hourOfDay10-(hrs)
wearTime-hourOfDay11-(hrs)
wearTime-hourOfDay12-(hrs)
wearTime-hourOfDay13-(hrs)
wearTime-hourOfDay14-(hrs)
wearTime-hourOfDay15-(hrs)
wearTime-hourOfDay16-(hrs)
wearTime-hourOfDay17-(hrs)
wearTime-hourOfDay18-(hrs)
wearTime-hourOfDay19-(hrs)
wearTime-hourOfDay20-(hrs)
wearTime-hourOfDay21-(hrs)
wearTime-hourOfDay22-(hrs)
wearTime-hourOfDay23-(hrs)
wearTime-diurnalHrs
wearTime-diurnalMins
quality-goodWearTime
