## Supplementary material for "Analyzing the multidimensionality of biological aging with the tools of deep learning across diverse image-based and physiological indicators yields robust age predictors": Supplementary Table 41 - Hyperparameters tuning upstream of the cross-validation for images-based models.xlsx

### Sheet: Sheet1
Step 1 - Tuning of the number of fully connected layers
Number of fully connected layers	Brain	Eyes	Carotids	Heart	Liver	FullBody	Spine_Coronal
0	0.7072	0.54586	0.79965	0.5381	0.59879	0.49737	0.64108
1	70972	0.55001	0.79059	0.54682	0.60692	0.50564
5	0.71623	0.56094	0.79778	0.55148	0.61993	0.48931
Step 2 - Tuning of the number of nodes in the fully connected layer (substep 1)
Number of nodes	Data augmentation factor	Brain	Eyes	Carotids	Heart	FullBody	Hips	Knees
0 (no extra fully connected layer)	0.1	0.7072	0.54586	0.79965	0.5381	0.49737
4	0.1	0.71619	0.57545	0.81632	0.54918	0.47642
16	0.1	0.70245	0.55614	0.81623	0.54565	0.49931
256	0.1	0.70878	0.54528	0.80351	0.54774	0.49325
4	1	0.7116	0.5455	0.78679	0.54794	0.47604
16	1	0.70897	0.54738	0.79851	0.5554	0.49559
32	1	0.70832/0.70257	0.57045	0.80132		0.48841	0.61649	0.63833
256	1	0.72912	0.55355	0.80848	0.54036	0.48046
Step 3 - Tuning of the number of nodes in the fully connected layer (substep 2)
Number of nodes	Data augmentation factor	Brain	Eyes	Carotids	Heart	Liver	FullBody	Hips	Pancreas	Spine
0 (no extra fully connected layer)	1	0.7067	0.55667	0.78586	0.56257	0.6012	0.50004	0.61195	0.59856	0.64278
16	1		0.55852			0.60375	0.46645	0.62117
32	1	0.70421	0.55995	0.78966			0.47867	0.61086	0.60184	0.66419
64	1		0.57561			0.61272	0.48093
128	1		0.55444			0.59766	0.48468	0.61979
256	1					0.6018	0.48003	0.61351
512	1		0.55006			0.6047	0.48869	0.60254
1024	1	0.7072	0.5423	0.79965		0.60485	0.48199	0.60031
2048	1	0.71049	0.56362	0.78957		0.61173	0.48186	0.59817	0.59611	0.64864
Step 4 - Tuning of the data augmentation factor
Set number of fully connected layers: 1. Set number of nodes in this layer: 1024.
Data augmentation factor	Brain	Eyes	Carotids	Heart	FullBody	Spine	Hips
0.1	0.70211/0.05	0.53313/0.45	0.77731/0.08	0.54194/0.15	0.45732/0.03	0.64533/0.29	0.62436/0.57
0.5	0.71293/0.09	0.52821/0.45	0.77338/0.08	0.55185/0.20	0.47421/0.13	0.63431/0.31	0.60628/0.48
1	0.7072	0.5423	0.79965	0.56257	0.48199
1.5	0.7168/0.16	0.5298	0.77975/0.20	0.56206/0.28	0.48908/0.15	0.63466/0.40	0.61873
2	0.71065/0.06	0.52436	0.78721/0.08	0.54376/0.56	0.47108/0.12	0.63492/0.31	0.61327/0.57
Step 5 - Tuning of the dropout rate (substep 1)
Set number of fully connected layers: 1. Set number of nodes in this layer: 1024. Set data augmentation factor: 1.0.
Dropout rate	Brain	Eyes	Carotids	Heart	FullBody	Spine	Hips
0	0.7072	0.5423	0.79965	0.56257	0.48199		0.60031/0.53
0.1	0.71476/0.15	0.54803/0.55	0.79097/0.12	0.55440/0.27	0.49392/0.18	0.63357/0.34	0.61415/.57
0.3	0.70306/0.09	0.57031/0.57	0.79381/0.21	0.54061/0.28	0.48329/0.18	0.61920/0.35	0.61016/0.57
0.5	0.71587/0.10	0.57422/0.57	0.78160/0.21	0.55748/0.23	0.48621/0.18	0.63136/0.43	0.60772/0.57
0.9	0.72887/0.40-		0.79603/0.46-		0.48948/0.38- (less overfitting)
Step 6 - Tuning of the dropout rate (substep 2)
Set number of nodes in the fully connected layer when present: 1024. Set data augmentation factor: 1.0.
Dropout rate	N_layers	Brain	Eyes	Carotids	Heart	FullBody	Spine	Hips
0	0	0.70758/0.16		0.79058/0.08	0.55/0.25	0.47486	0.64278/0.33
0.25	0	0.70960/0.10		0.79997/0.20	0.55551/0.25	0.48312/0.17
0.5	0	0.70278/0.08		0.78514/0.14	0.54523/0.32	0.46455/0.13	0.63252/0.36
0.75	0	0.70887/0.14		0.78629/0.15	0.55164/0.3345	0.48132/0.18
0.95	0	0.71008/0.22		0.79757/0.30	0.54456/0.32	0.47056/0.20	0.62715/0.4252
0	1	0.7072	0.5423	0.79965	0.56257	0.48199		0.60031/0.53
0.5	1	0.71240/0.11		0.77752/0.20	0.54156/0.21	0.48439/0.20	0.63192/0.42
0.95	1	0.71806/0.90		0.81199/0.65	0.61/0.69	0.48231/0.34	0.75622/0.73
Step 7 - Tuning of the weight decay (substep 1: without dropout)
No fully connected layer. Set data augmentation factor: 1.0. Set dropout rate: 0.0
Weight decay	Brain	Carotids	Heart	FullBody
0	0.70758/0.16	0.79058/0.08	0.55418/0.25	0.47486/0.13
0.1	0.69753/0.03	0.79016/0.07	0.55620/0.30	0.50050/0.22
1	0.71191/0.05	0.78287/0.16	0.55624/0.34	0.45704/0.05
10	0.71255/10.0	0.78554/0.20	0.56597/0.33	0.46423/0.07
Step 8 - Tuning of the weight decay (substep 2: combined with dropout)
Set number of fully connected layers: 1. Set number of nodes in this layer: 1024. Set data augmentation factor: 1.0. Set dropout rate: 0.5
Weight decay	Brain	Eyes	Carotids	Heart	FullBody
0	0.71240/0.32	0.52827/0.51	0.77752/0.20	0.54156/0.18	0.46707/0.27
0.1	0.70888/0.35	0.53366/0.47	0.78393/0.26	0.55088/0.32	0.44991/0.26
0.2	0.70672/0.29	0.51824/0.52	0.80252/0.15	0.55290/0.27	0.45911/0.26
0.3	0.70898/0.37	0.52634/0.48	0.79142/0.16	0.54712/0.29	0.45664/0.27
0.4	0.70624/0.36	0.544	0.78736/0.26	0.55990/0.27	0.457
0.5	0.71191	0.57291/0.58	0.79938	0.56017/0.23	0.45379/0.29
1	0.70252/0.38	0.57493/0.59	0.79385/0.24	0.56155/0.30	0.44341/0.29
5	0.71655/0.39	0.62575/0.66	0.79141	0.58056	0.48390/0.37
10	0.73260/0.62	0.69994/0.78	0.79341/0.37	0.58420/0.4	0.47515/0.39
100	0.95303/1.0	0.73/1.0	0.92245/1.0	0.80338/1.0	0.5549/1.00
